# Generative AI and genetic analyses indicate metformin as a drug repurposing candidate for normal tension glaucoma

**DOI:** 10.1101/2024.12.02.24318301

**Authors:** Junhong Jiang, Di Hu, Qi Zhang, Zenan Lin, the μ-Biomedical Data Investigation Group (Mu-BioDig)

## Abstract

**Background:** The normal tension glaucoma (NTG) has limited drug options since current anti-glaucoma medications are mostly designed to decrease intraocular pressure (IOP). The emerging generative artificial intelligence (GAI) may provide an unprecedented approach for its drug repurposing research.

**Methods:** First, we iteratively interactivated with ChatGPT using 10 independent queries. Each query consists of two prompts, which asked ChatGPT to offer 20 drug repurposing candidates (DRCs) for NTG. The same process was employed to find DRCs with other two GAI models (i.e Google Gemini Advance and Anthropic Claude). The DRCs were quantified and ranked by their appearing frequency and orders. By tasking GAI and DrugBank database, the targets for the selected DRCs were identified. Then, the ChEMBL database was utilized to find the target-associated genes. The relevant instrumental variables (IVs) mapped to these genes were then identified with the GTEX dataset. In order to quantify the drugs’ effect, the mediation exposures (e.g. HbA1c for metformin) for the identified drugs were introduced to the single SNP mendelian randomization (SSMR) to filter the IVs with significant causal influence on the mediation traits. The filtered IVs were then utilized to measure the DRCs’ causal effect on NTG.

**Results:** Our results showed that three drugs (i.e. Metformin, Losartan, Mementine) appeared simultaneously in the suggesting lists generated by three GAI models. By utilizing GAI and DrugBank database, 8, 2 and 7 targets were identified for them, respectively. After searching ChEMBL and GTEx, the targets associated genes were identified for selecting corresponding IVs. Finaly, the SSMR kept 308 IVs for metformin, 11 for losartan, 180 for memantine. Applying the target-based MR, we found that, metformin may exert causal influence on NTG through targets GLP-1 and gluconeogenic enzymes, while no obvious causal links were detected in the study on losartan and mementine.

**Conclusions:** Our results offered novel evidences to support the metformin’s repurposing in NTG patients. Moreover, we firstly proposed a novel paradigm consisting of GAI and genetic tools, which could serve as an effective pipeline for drug repurposing investigations of other diseases.
