## Supplementary Figure S1, Table S1-S35 for "Generative AI and genetic analyses indicate metformin as a drug repurposing candidate for normal tension glaucoma": Table S1.xlsx

### Sheet: Sheet1
Table S1. The results of the DRCs generated from 10 queries of ChatGPT4o
No	Drug	Sum of the score	Number of appearance	Average score
1	"Metformin"	60	10	6
2	"Losartan"	74	9	8.22222
3	"Atorvastatin"	56	8	7
4	"Propranolol"	106	8	13.25
5	"Simvastatin"	61	7	8.71429
6	"Amlodipine"	84	7	12
7	"Memantine"	28	6	4.66667
8	"Captopril"	78	6	13
9	"Gabapentin"	80	6	13.3333
10	"Donepezil"	5	5	1
11	"Minocycline"	41	5	8.2
12	"Carvedilol"	54	5	10.8
13	"Clonidine"	82	5	16.4
14	"Timolol"	20	4	5
15	"Riluzole"	42	4	10.5
16	"Hydrochlorothiazide"	64	4	16
17	"Brimonidine"	15	3	5
18	"Acetazolamide"	21	3	7
19	"Betaxolol"	24	3	8
20	"Cilostazol"	26	3	8.66667
21	"Valsartan"	31	3	10.3333
22	"Topiramate"	34	3	11.3333
23	"Fluoxetine"	37	3	12.3333
24	"Rosuvastatin"	39	3	13
25	"Doxycycline"	42	3	14
26	"Pioglitazone"	46	3	15.3333
27	"Allopurinol"	50	3	16.6667
28	"Duloxetine"	52	3	17.3333
29	"Latanoprost"	7	2	3.5
30	"Bimatoprost"	11	2	5.5
31	"Nicotinamide"	13	2	6.5
32	"Citicoline"	16	2	8
33	"Rivastigmine"	16	2	8
34	"Candesartan"	19	2	9.5
35	"Sildenafil"	19	2	9.5
36	"Ranolazine"	24	2	12
37	"Ibuprofen"	29	2	14.5
38	"Hydroxychloroquine"	30	2	15
39	"Verapamil"	30	2	15
40	"Nifedipine"	31	2	15.5
41	"Pregabalin"	32	2	16
42	"Prazosin"	33	2	16.5
43	"Lisinopril"	36	2	18
44	"CoQ10(CoenzymeQ10)"	4	1	4
45	"Apraclonidine"	5	1	5
46	"GlatiramerAcetate"	5	1	5
47	"Travoprost"	6	1	6
48	"Aspirin"	7	1	7
49	"CoenzymeQ10"	7	1	7
50	"Diltiazem"	7	1	7
51	"Galantamine"	8	1	8
52	"Pilocarpine"	8	1	8
53	"Pyruvate"	8	1	8
54	"Rosiglitazone"	8	1	8
55	"Caffeine"	9	1	9
56	"Cannabidiol"	9	1	9
57	"Carbachol"	9	1	9
58	"NAD+Precursors"	9	1	9
59	"Melatonin"	10	1	10
60	"Nebivolol"	10	1	10
61	"Rho-KinaseInhibitors"	10	1	10
62	"Omega-3FattyAcids"	11	1	11
63	"Phenylephrine"	12	1	12
64	"Resveratrol"	12	1	12
65	"Acetylcysteine"	13	1	13
66	"Pindolol"	13	1	13
67	"Sertraline"	14	1	14
68	"Erythropoietin"	15	1	15
69	"Pirfenidone"	15	1	15
70	"Tamsulosin"	15	1	15
71	"Venlafaxine"	15	1	15
72	"Glipizide"	16	1	16
73	"Lithium"	17	1	17
74	"Acetyl-L-carnitine"	18	1	18
75	"Fluvoxamine"	18	1	18
76	"GinkgoBiloba"	19	1	19
77	"Nimodipine"	20	1	20
78	"Tamoxifen"	20	1	20
