## Supplementary Figure S1, Table S1-S35 for "Generative AI and genetic analyses indicate metformin as a drug repurposing candidate for normal tension glaucoma": Table S2.xlsx

### Sheet: Sheet1
Table S2. The results of the DRCs generated from 10 queries of Claude 3.5 sonnet
No	Drug	Sum of the score	Number of appearance	Average score
1	"Memantine"	10	10	1
2	"Citicoline"	42	10	4.2
3	"Valproicacid"	51	10	5.1
4	"Losartan"	62	10	6.2
5	"Metformin"	75	10	7.5
6	"Minocycline"	83	10	8.3
7	"Erythropoietin"	94	10	9.4
8	"Lithium"	102	9	11.3333
9	"Sildenafil"	103	9	11.4444
10	"Ginkgobilobaextract"	81	8	10.125
11	"CoenzymeQ10"	87	8	10.875
12	"Fluoxetine"	89	7	12.7143
13	"Atorvastatin"	91	7	13
14	"Cilostazol"	45	6	7.5
15	"Fasudil"	27	5	5.4
16	"Candesartan"	57	5	11.4
17	"Rapamycin"	57	5	11.4
18	"Nicotinamide"	69	5	13.8
19	"Nimodipine"	81	5	16.2
20	"Donepezil"	53	4	13.25
21	"Fingolimod"	68	4	17
22	"Melatonin"	70	4	17.5
23	"Deferoxamine"	74	4	18.5
24	"Cannabidiol"	32	3	10.6667
25	"Rasagiline"	44	3	14.6667
26	"Ibudilast"	51	3	17
27	"VitaminB3(Nicotinamide)"	21	2	10.5
28	"Nilotinib"	23	2	11.5
29	"Simvastatin"	24	2	12
30	"Gabapentin"	28	2	14
31	"Aspirin"	32	2	16
32	"Idebenone"	32	2	16
33	"Resveratrol"	35	2	17.5
34	"Alpha-lipoicacid"	14	1	14
35	"Rifampicin"	14	1	14
36	"Nilvadipine"	15	1	15
37	"Agmatine"	17	1	17
38	"Dipyridamole"	17	1	17
39	"Pioglitazone"	17	1	17
40	"Glatirameracetate"	18	1	18
41	"Riluzole"	18	1	18
42	"Tadalafil"	18	1	18
43	"Curcumin"	19	1	19
44	"Dextromethorphan"	20	1	20
45	"VitaminB3(Niacin)"	20	1	20
