## Supplementary Figure S1, Table S1-S35 for "Generative AI and genetic analyses indicate metformin as a drug repurposing candidate for normal tension glaucoma": Table S3.xlsx

### Sheet: Sheet1
Table S3. The results of the DRCs generated from 10 queries of Google Gemini Advanced
No	Drug	Sum of the score	Number of appearance	Average score
1	"Memantine"	16	10	1.6
2	"Losartan"	79	9	8.77778
3	"Minocycline"	35	7	5
4	"Metformin"	45	7	6.42857
5	"Citicoline"	54	7	7.71429
6	"Resveratrol"	60	6	10
7	"CoenzymeQ10"	68	6	11.3333
8	"Valsartan"	68	6	11.3333
9	"Nimodipine"	35	5	7
10	"Flunarizine"	59	5	11.8
11	"Candesartan"	63	5	12.6
12	"Simvastatin"	73	5	14.6
13	"Olmesartan"	32	4	8
14	"Curcumin"	43	4	10.75
15	"VitaminB12"	45	4	11.25
16	"Omega-3FattyAcids"	48	4	12
17	"Riluzole"	49	4	12.25
18	"Atorvastatin"	53	4	13.25
19	"Betaxolol"	18	3	6
20	"Ginkgobiloba"	23	3	7.66667
21	"Diltiazem"	26	3	8.66667
22	"Ginkgobilobaextract"	27	3	9
23	"Verapamil"	28	3	9.33333
24	"Etanercept"	31	3	10.3333
25	"Telmisartan"	34	3	11.3333
26	"Eicosapentaenoicacid(EPA)"	9	2	4.5
27	"Candersartan"	11	2	5.5
28	"Clonidine"	12	2	6
29	"Doxycycline"	29	2	14.5
30	"Rosuvastatin"	29	2	14.5
31	"Dipyridamole"	31	2	15.5
32	"Donepezil"	32	2	16
33	"Fluvastatin"	32	2	16
34	"Magnesium"	32	2	16
35	"Rivastigmine"	32	2	16
36	"Pravastatin"	33	2	16.5
37	"Lovastatin"	34	2	17
38	"Pitavastatin"	37	2	18.5
39	"Brimonidine"	2	1	2
40	"Carvedilol"	2	1	2
41	"Timolol"	3	1	3
42	"Apilimod"	4	1	4
43	"Cannabinoids(cannabidiol)"	4	1	4
44	"Netarsudil"	4	1	4
45	"Fasudil"	5	1	5
46	"Latanoprost"	5	1	5
47	"Bimatoprost"	6	1	6
48	"Minoxidil"	6	1	6
49	"Irbesartan"	7	1	7
50	"Travoprost"	7	1	7
51	"AlphaLipoicAcid"	8	1	8
52	"DocosahexaenoicAcid(DHA)"	8	1	8
53	"Tafluprost"	8	1	8
54	"Apraclonidine"	9	1	9
55	"Cilostazol"	10	1	10
56	"Dipivefrin"	10	1	10
57	"Azithromycin"	11	1	11
58	"CalciumChannelBlockers(e.g.Nimodipine)"	11	1	11
59	"Carbachol"	11	1	11
60	"Dimethylfumarate"	11	1	11
61	"Trimetazidine"	11	1	11
62	"Erythromycin"	12	1	12
63	"Estrogen"	12	1	12
64	"Nitroglycerin"	12	1	12
65	"Pilocarpine"	12	1	12
66	"Acetazolamide"	13	1	13
67	"Methazolamide"	14	1	14
68	"VitaminD"	14	1	14
69	"Amlodipine"	15	1	15
70	"Topiramate"	15	1	15
71	"Galantamine"	16	1	16
72	"Melatonin"	16	1	16
73	"VitaminB3(Niacin)"	16	1	16
74	"Lithium"	17	1	17
75	"N-acetylcysteine(NAC)"	17	1	17
76	"Idebenone"	18	1	18
77	"Nicardipine"	18	1	18
78	"Rapamycin"	18	1	18
79	"Felodipine"	19	1	19
