## Supplementary Figure S1, Table S1-S35 for "Generative AI and genetic analyses indicate metformin as a drug repurposing candidate for normal tension glaucoma": Table S4.xlsx

### Sheet: Sheet1
Table S4. ChatGPT4 and DrugBank provide 8 drug targets for Metformin
No	Targets
1	Acetyl-CoA carboxylase 2
2	5'-AMP-activated protein kinase (AMPK) subunit beta-1
3	Electron transfer flavoprotein-ubiquinone oxidoreductase, mitochondrial
4	Glucagon like-peptide-1 (GLP-1)
5	Gluconeogenic Enzymes
6	Glycogen Synthase Kinase 3 (GSK3)
7	Mitochondrial complex 1 (MCI)
8	Multidrug and toxin extrusion protein 1
