## Supplementary Figure S1, Table S1-S35 for "Generative AI and genetic analyses indicate metformin as a drug repurposing candidate for normal tension glaucoma": Table S6.xlsx

### Sheet: Sheet1
Table S6. ChatGPT4 and DrugBank provide 7 drug targets for Mementine
No	Targets
1	5-hydroxytryptamine receptor 3A (5HT3)
2	D(2) dopamine receptor
3	GABA(A) Receptor (Protein Group)
4	Neuronal acetylcholine receptor protein alpha-7
5	Nicotinic Acetylcholine Receptor
6	Glutamate (NMDA) receptor (Protein Group)
7	Sigma-1 Receptors
