## Supplementary Figure S1, Table S1-S35 for "Generative AI and genetic analyses indicate metformin as a drug repurposing candidate for normal tension glaucoma": Table S7.xlsx

### Sheet: Sheet1
Table S7. Mentformin targets-associated genes
Targets	Uniprot	Genes
AMPK	P54646	PRKAA2
AMPK	O43741	PRKAB2
AMPK	P54619	PRKAG1
AMPK	Q9UGJ0	PRKAG2
AMPK	Q9Y478	PRKAB1
AMPK	Q13131	PRKAA1
AMPK	Q9UGI9	PRKAG3
MCI	P03923	MTND6
MCI	O95299	NDUFA10
MCI	O00217	NDUFS8
MCI	P03901	MTND4L
MCI	P56556	NDUFA6
MCI	P03886	MTND1
MCI	O95139	NDUFB6
MCI	O00483	NDUFA4
MCI	Q86Y39	NDUFA11
MCI	P17568	NDUFB7
MCI	P03891	MTND2
MCI	O75306	NDUFS2
MCI	P03915	MTND5
MCI	P51970	NDUFA8
MCI	O43674	NDUFB5
MCI	P03905	MTND4
MCI	P03897	MTND3
MCI	O14561	NDUFAB1
MCI	O15239	NDUFA1
MCI	O43181	NDUFS4
MCI	O43676	NDUFB3
MCI	O43677	NDUFC1
MCI	O43678	NDUFA2
MCI	O43920	NDUFS5
MCI	O75251	NDUFS7
MCI	O75380	NDUFS6
MCI	O75438	NDUFB1
MCI	O75489	NDUFS3
MCI	O95167	NDUFA3
MCI	O95168	NDUFB4
MCI	O95169	NDUFB8
MCI	O95178	NDUFB2
MCI	O95182	NDUFA7
MCI	O95298	NDUFC2
MCI	O96000	NDUFB10
MCI	P19404	NDUFV2
MCI	P28331	NDUFS1
MCI	P49821	NDUFV1
MCI	P56181	NDUFV3
MCI	Q16718	NDUFA5
MCI	Q16795	NDUFA9
MCI	Q8N183	NDUFAF2
MCI	Q9BU61	NDUFAF3
MCI	Q9NRX3	NDUFA4L2
MCI	Q9NX14	NDUFB11
MCI	Q9P032	NDUFAF4
MCI	Q9P0J0	NDUFA13
MCI	Q9UI09	NDUFA12
MCI	Q9Y375	NDUFAF1
MCI	Q9Y6M9	NDUFB9
Gluconeogenic enzymes	Q15831	STK11
Gluconeogenic enzymes	Q7RTN6	STRADA
Gluconeogenic enzymes	Q9Y376	CAB39
GSK3	P49841	GSK3B
GSK3	P49840	GSK3A
GSK3	O15169	AXIN1
GLP-1	Q96KQ7	EHMT2
GLP-1	P43220	GLP1R
GLP-1	P01275	GCG
GLP-1	Q9H9B1	EHMT1
Multidrug and toxin extrusion protein 1	Q96FL8	SLC47A1
Acetyl-CoA carboxylase 2	O00763	ACACB
Electron transfer flavoprotein-ubiquinone oxidoreductase, mitochondrial	Q16134	ETFDH
