## Supplementary Figure S1, Table S1-S35 for "Generative AI and genetic analyses indicate metformin as a drug repurposing candidate for normal tension glaucoma": Table S9.xlsx

### Sheet: Sheet1
Table S9. Mementine associated genes
Targets	Protein	Genes
Glutamate (NMDA) receptor (Protein Group)	Q6N069	NAA16
Glutamate (NMDA) receptor (Protein Group)	Q14957	GRIN2C
Glutamate (NMDA) receptor (Protein Group)	Q05586	GRIN1
Glutamate (NMDA) receptor (Protein Group)	O15399	GRIN2D
Glutamate (NMDA) receptor (Protein Group)	Q8TCU5	GRIN3A
Glutamate (NMDA) receptor (Protein Group)	Q13224	GRIN2B
Glutamate (NMDA) receptor (Protein Group)	Q12879	GRIN2A
Glutamate (NMDA) receptor (Protein Group)	O60391	GRIN3B
5-hydroxytryptamine receptor 3A (5HT3)	P46098	HTR3A
5-hydroxytryptamine receptor 3A (5HT4)	P30939	HTR1F
5-hydroxytryptamine receptor 3A (5HT5)	Q8WXA8	HTR3C
5-hydroxytryptamine receptor 3A (5HT6)	A5X5Y0	HTR3E
5-hydroxytryptamine receptor 3A (5HT7)	O95264	HTR3B
5-hydroxytryptamine receptor 3A (5HT8)	P41595	HTR2B
5-hydroxytryptamine receptor 3A (5HT9)	Q70Z44	HTR3D
5-hydroxytryptamine receptor 3A (5HT10)	Q13639	HTR4
5-hydroxytryptamine receptor 3A (5HT11)	P28222	HTR1B
5-hydroxytryptamine receptor 3A (5HT12)	P08908	HTR1A
5-hydroxytryptamine receptor 3A (5HT13)	P28221	HTR1D
5-hydroxytryptamine receptor 3A (5HT14)	P28223	HTR2A
5-hydroxytryptamine receptor 3A (5HT15)	P28335	HTR2C
5-hydroxytryptamine receptor 3A (5HT16)	P28566	HTR1E
5-hydroxytryptamine receptor 3A (5HT17)	P34969	HTR7
5-hydroxytryptamine receptor 3A (5HT18)	P50406	HTR6
5-hydroxytryptamine receptor 3A (5HT19)	P47898	HTR5A
D(2) dopamine receptor	P14416	DRD2
D(2) dopamine receptor	P21917	DRD4
D(2) dopamine receptor	P35462	DRD3
D(2) dopamine receptor	P21728	DRD1
D(2) dopamine receptor	P41594	GRM5
D(2) dopamine receptor	P30989	NTSR1
D(2) dopamine receptor	P21918	DRD5
GABA(A) Receptor (Protein Group)	P31644	GABRA5
GABA(A) Receptor (Protein Group)	P14867	GABRA1
GABA(A) Receptor (Protein Group)	P47870	GABRB2
GABA(A) Receptor (Protein Group)	P18505	GABRB1
GABA(A) Receptor (Protein Group)	P28472	GABRB3
GABA(A) Receptor (Protein Group)	O14764	GABRD
GABA(A) Receptor (Protein Group)	P18507	GABRG2
GABA(A) Receptor (Protein Group)	P47869	GABRA2
GABA(A) Receptor (Protein Group)	P48169	GABRA4
GABA(A) Receptor (Protein Group)	P60520	GABARAPL2
GABA(A) Receptor (Protein Group)	Q16445	GABRA6
GABA(A) Receptor (Protein Group)	P28476	GABRR2
GABA(A) Receptor (Protein Group)	Q9UBS5	GABBR1
GABA(A) Receptor (Protein Group)	P34903	GABRA3
GABA(A) Receptor (Protein Group)	O75899	GABBR2
GABA(A) Receptor (Protein Group)	O95166	GABARAP
GABA(A) Receptor (Protein Group)	Q9H0R8	GABARAPL1
GABA(A) Receptor (Protein Group)	P24046	GABRR1
GABA(A) Receptor (Protein Group)	Q99928	GABRG3
GABA(A) Receptor (Protein Group)	Q9UN88	GABRQ
GABA(A) Receptor (Protein Group)	A8MPY1	GABRR3
GABA(A) Receptor (Protein Group)	Q06278	AOX1
GABA(A) Receptor (Protein Group)	O00591	GABRP
GABA(A) Receptor (Protein Group)	Q8N1C3	GABRG1
GABA(A) Receptor (Protein Group)	P78334	GABRE
Neuronal acetylcholine receptor protein alpha-7	P36544	CHRNA7
Nicotinic Acetylcholine Receptor	P02708	CHRNA1
Nicotinic Acetylcholine Receptor	P07510	CHRNG
Nicotinic Acetylcholine Receptor	P11230	CHRNB1
Nicotinic Acetylcholine Receptor	P17787	CHRNB2
Nicotinic Acetylcholine Receptor	P30926	CHRNB4
Nicotinic Acetylcholine Receptor	P32297	CHRNA3
Nicotinic Acetylcholine Receptor	P43681	CHRNA4
Nicotinic Acetylcholine Receptor	Q07001	CHRND
Nicotinic Acetylcholine Receptor	Q15822	CHRNA2
Nicotinic Acetylcholine Receptor	Q9UGM1	CHRNA9
Nicotinic Acetylcholine Receptor	Q15825	CHRNA6
Nicotinic Acetylcholine Receptor	P30532	CHRNA5
Nicotinic Acetylcholine Receptor	Q04844	CHRNE
Nicotinic Acetylcholine Receptor	Q9GZZ6	CHRNA10
Nicotinic Acetylcholine Receptor	Q05901	CHRNB3
Sigma-1 Receptors	Q99720	SIGMAR1
