## Supplementary Figure S1, Table S1-S35 for "Generative AI and genetic analyses indicate metformin as a drug repurposing candidate for normal tension glaucoma": Table S10.xlsx

### Sheet: Table S10.acetyl
Table S10.49 IVs mapped to Acetyl-CoA carboxylase 2-associated genes
No	Gene ID	Genes	Chromosome	Start position of gene	End position of gene	beta_shape1	beta_shape2	true_df	pval_true_df	variant_id	tss_distance	chr	pos.exposure	effect_allele.exposure	other_allele.exposure	num_alt_per_site	SNP	minor_allele_samples	minor_allele_count	eaf.exposure	ref_factor	pval.exposure	beta.exposure	se.exposure	pval_perm	pval_beta	qval	pval_nominal_threshold	log2_aFC	log2_aFC_lower	log2_aFC_upper	Tissue	Sample size
1	ENSG00000076555.15	ACACB	12	109116595	109268226	1.06486	846.789	449.321	8.36E-05	chr12_108226469_G_T_b38	-890126	chr12	108226469	G	T	1	rs78041719	14	15	0.0129088	1	2.72E-05	0.277657	0.0655778	0.0569943	0.0558525	0.024512	0.000191436	0.670025	0.496112	0.850656	Adipose_Subcutaneous	581
2	ENSG00000076555.15	ACACB	12	109116595	109268226	1.07036	692.711	338.566	0.00127062	chr12_109636518_A_G_b38	519923	chr12	109636518	A	G	1	rs7133948	142	152	0.162047	1	0.000467472	0.0828872	0.0234942	0.568104	0.553743	0.214033	0.000146034	0.204502	0.100837	0.295027	Adipose_Visceral_Omentum	469
3	ENSG00000076555.15	ACACB	12	109116595	109268226	1.02153	888.036	175.264	0.000122105	chr12_109123518_G_T_b38	6923	chr12	109123518	G	T	1	rs61934261	101	122	0.261803	1	5.53E-05	-0.220623	0.0534969	0.0962904	0.0970096	0.0977302	4.99E-05	-0.157812	-0.244538	-0.070572	Adrenal_Gland	233
4	ENSG00000076555.15	ACACB	12	109116595	109268226	1.05671	796.597	278.412	5.03E-05	chr12_109132145_C_T_b38	15550	chr12	109132145	C	T	1	rs11065640	119	131	0.169251	1	1.52E-05	-0.19588	0.0445719	0.0287971	0.0319108	0.0230895	0.000122875	-0.171269	-0.31128	-0.060828	Artery_Aorta	387
5	ENSG00000076555.15	ACACB	12	109116595	109268226	1.02048	850.265	156.004	0.00107249	chr12_108753969_C_A_b38	-362626	chr12	108753969	C	A	1	rs11613101	57	64	0.150235	1	0.000571297	-0.176989	0.0504238	0.597969	0.58925	0.338452	3.69E-05	-0.453133	-0.675213	-0.275562	Artery_Coronary	213
6	ENSG00000076555.15	ACACB	12	109116595	109268226	1.03966	819.976	451.055	3.37E-08	chr12_109184435_C_G_b38	67840	chr12	109184435	C	G	1	rs10849921	98	100	0.0856164	-1	3.77E-09	-0.228635	0.0381172	1.00E-04	1.79E-05	1.29E-05	0.000185845	-0.270348	-0.39244	-0.148031	Artery_Tibial	584
7	ENSG00000076555.15	ACACB	12	109116595	109268226	1.06129	704.377	92.6555	0.000772013	chr12_108117601_C_T_b38	-998994	chr12	108117601	C	T	1	rs77439758	2	2	0.00775194	1	0.000365816	1.47486	0.400287	0.390253	0.390158	0.32284	2.88E-05	1.79783	1.70195	NA	Brain_Amygdala	129
8	ENSG00000076555.15	ACACB	12	109116595	109268226	1.08299	740.229	109.443	0.00129563	chr12_108742286_C_T_b38	-374309	chr12	108742286	C	T	1	rs112472636	4	4	0.0136054	1	0.000680583	-0.722995	0.20736	0.599401	0.580701	0.329263	4.93E-05	-1.72222	-3.30639	-0.906899	Brain_Anterior_cingulate_cortex_BA24	147
9	ENSG00000076555.15	ACACB	12	109116595	109268226	1.08314	734.488	134.645	0.000295486	chr12_109418917_T_G_b38	302322	chr12	109418917	T	G	1	rs75809790	25	26	0.077381	1	0.000108158	0.236973	0.0596253	0.165976	0.164837	0.128424	8.05E-05	0.263203	0.132635	0.391811	Brain_Caudate_basal_ganglia	194
10	ENSG00000076555.15	ACACB	12	109116595	109268226	1.04308	803.202	121.737	1.90E-07	chr12_109124918_A_G_b38	8323	chr12	109124918	A	G	1	rs11065625	78	83	0.237143	1	4.09E-08	-0.301526	0.051817	1.00E-04	0.000102365	0.000200113	8.00E-05	-0.276315	-0.372089	-0.199493	Brain_Cerebellar_Hemisphere	175
11	ENSG00000076555.15	ACACB	12	109116595	109268226	1.07012	729.597	148.799	0.000236356	chr12_109458200_G_T_b38	341605	chr12	109458200	G	T	1	rs76932709	2	2	0.00478469	1	8.89E-05	-1.02382	0.25494	0.133129	0.135348	0.0915788	0.000108842	-1.16114	-1.45855	NA	Brain_Cerebellum	209
12	ENSG00000076555.15	ACACB	12	109116595	109268226	1.05738	715.748	144.456	0.000259346	chr12_108593002_T_C_b38	-523593	chr12	108593002	T	C	1	rs7962995	132	181	0.441463	1	9.43E-05	-0.10403	0.0259875	0.151254	0.149599	0.11381	8.51E-05	-0.136424	-0.189229	-0.071235	Brain_Cortex	205
13	ENSG00000076555.15	ACACB	12	109116595	109268226	1.05217	732.762	118.059	0.00235113	chr12_108507658_C_T_b38	-608937	chr12	108507658	C	T	1	rs12367818	14	14	0.04	1	0.00113928	-0.354204	0.106532	0.815147	0.807435	0.382409	5.77E-05	-0.636944	-1.33098	-0.348277	Brain_Frontal_Cortex_BA9	175
14	ENSG00000076555.15	ACACB	12	109116595	109268226	1.0551	684.825	109.021	0.00134631	chr12_108127362_G_A_b38	-989233	chr12	108127362	G	A	1	rs73197630	5	5	0.0151515	1	0.000595112	-0.518083	0.147026	0.582654	0.57799	0.335741	4.60E-05	-0.672276	-1.06311	-0.526512	Brain_Hippocampus	165
15	ENSG00000076555.15	ACACB	12	109116595	109268226	1.04559	791.657	117.609	0.00113365	chr12_108208796_T_C_b38	-907799	chr12	108208796	T	C	1	rs1426357	83	93	0.273529	-1	0.000619497	-0.190526	0.0543038	0.578947	0.572088	0.345436	3.64E-05	-0.204778	-0.302746	-0.129261	Brain_Hypothalamus	170
16	ENSG00000076555.15	ACACB	12	109116595	109268226	1.07733	831.148	144.962	0.000895433	chr12_109788118_C_G_b38	671523	chr12	109788118	C	G	1	rs7299388	148	192	0.475248	1	0.000444941	0.124193	0.0346376	0.499252	0.48872	0.255766	6.73E-05	0.117488	0.065319	0.196116	Brain_Nucleus_accumbens_basal_ganglia	202
17	ENSG00000076555.15	ACACB	12	109116595	109268226	1.01279	965.284	121.545	0.000676314	chr12_108316361_A_C_b38	-800234	chr12	108316361	A	C	1	rs11113812	115	149	0.438235	-1	0.000438584	-0.13484	0.0373708	0.475987	0.473332	0.275948	3.81E-05	-0.088473	-0.158568	-0.01764	Brain_Putamen_basal_ganglia	170
18	ENSG00000076555.15	ACACB	12	109116595	109268226	1.0672	848.851	93.642	0.0019764	chr12_108851655_G_A_b38	-264940	chr12	108851655	G	A	1	rs149743956	2	2	0.00793651	1	0.00131071	-1.21266	0.366799	0.808562	0.794317	0.433954	2.93E-05	-0.837325	-1.2355	NA	Brain_Spinal_cord_cervical_c-1	126
19	ENSG00000076555.15	ACACB	12	109116595	109268226	0.996756	918.886	84.098	0.00072539	chr12_108203604_C_T_b38	-912991	chr12	108203604	C	T	1	rs142210578	12	12	0.0526316	1	0.000506173	-0.546591	0.151422	0.481945	0.488227	0.391191	1.36E-05	-0.731308	-1.15059	-0.290762	Brain_Substantia_nigra	114
20	ENSG00000076555.15	ACACB	12	109116595	109268226	1.02463	794.879	287.351	0.000766426	chr12_109144800_G_T_b38	28205	chr12	109144800	G	T	1	rs61934267	59	62	0.0782828	1	0.000338179	-0.0990634	0.0273462	0.455414	0.444367	0.234181	7.57E-05	-0.260651	-0.418516	-0.146186	Breast_Mammary_Tissue	396
21	ENSG00000076555.15	ACACB	12	109116595	109268226	1.04765	777.098	360.357	2.15E-41	chr12_109154678_T_C_b38	38083	chr12	109154678	T	C	1	rs11610260	181	200	0.207039	1	3.42E-47	-0.378971	0.0230164	1.00E-04	2.59E-40	1.08E-39	0.000247546	-0.713078	-0.847537	-0.620854	Cells_Cultured_fibroblasts	483
22	ENSG00000076555.15	ACACB	12	109116595	109268226	1.03747	910.151	111.492	1.96E-05	chr12_109154678_T_C_b38	38083	chr12	109154678	T	C	1	rs11610260	50	53	0.180272	1	7.94E-06	-0.616317	0.132085	0.0123988	0.0149628	0.0374015	2.83E-05	-1.19178	-1.70686	-0.795651	Cells_EBV-transformed_lymphocytes	147
23	ENSG00000076555.15	ACACB	12	109116595	109268226	1.05354	814.979	232.706	2.25E-08	chr12_109242198_T_A_b38	125603	chr12	109242198	T	A	1	rs2160602	194	244	0.383648	-1	2.76E-09	-0.204314	0.0331848	1.00E-04	9.99E-06	1.84E-05	9.23E-05	-0.216256	-0.286655	-0.165984	Colon_Sigmoid	318
24	ENSG00000076555.15	ACACB	12	109116595	109268226	1.04344	897.893	266.847	2.22E-05	chr12_108632265_C_T_b38	-484330	chr12	108632265	C	T	1	rs8179112	15	15	0.0203804	1	7.37E-06	0.384979	0.0843662	0.0147985	0.0163413	0.0152015	8.96E-05	0.468684	0.257387	0.892401	Colon_Transverse	368
25	ENSG00000076555.15	ACACB	12	109116595	109268226	1.0475	783.1	242.532	0.000278453	chr12_109094789_C_G_b38	-21806	chr12	109094789	C	G	1	rs1642029	7	7	0.0106061	1	0.000108534	0.777824	0.198038	0.177703	0.178067	0.119376	8.88E-05	0.77613	0.224656	1.07989	Esophagus_Gastroesophageal_Junction	330
26	ENSG00000076555.15	ACACB	12	109116595	109268226	1.03273	748.207	370.206	0.00159957	chr12_109232852_G_C_b38	116257	chr12	109232852	G	C	1	rs3742026	285	339	0.341046	1	0.000699589	-0.0818342	0.0239653	0.702949	0.685428	0.189924	0.000188675	-0.102525	-0.144622	-0.025457	Esophagus_Mucosa	497
27	ENSG00000076555.15	ACACB	12	109116595	109268226	1.04686	824.693	348.171	1.35E-05	chr12_109235781_T_A_b38	119186	chr12	109235781	T	A	1	rs7962615	194	211	0.226882	1	3.57E-06	0.173207	0.0368397	0.00759924	0.00881689	0.00532932	0.000161628	0.217606	0.160674	0.293002	Esophagus_Muscularis	465
28	ENSG00000076555.15	ACACB	12	109116595	109268226	1.04017	866.566	269.485	5.10E-08	chr12_109245125_G_A_b38	128530	chr12	109245125	G	A	1	rs759559	275	358	0.481183	1	8.03E-09	-0.162651	0.0274032	1.00E-04	2.90E-05	4.41E-05	9.23E-05	-0.247533	-0.307657	-0.188527	Heart_Atrial_Appendage	372
29	ENSG00000076555.15	ACACB	12	109116595	109268226	1.05257	755.146	273.584	3.83E-05	chr12_109242198_T_A_b38	125603	chr12	109242198	T	A	1	rs2160602	228	284	0.367876	-1	9.61E-06	-0.100714	0.0223865	0.020498	0.0231142	0.0218721	9.97E-05	-0.120076	-0.160598	-0.076609	Heart_Left_Ventricle	386
30	ENSG00000076555.15	ACACB	12	109116595	109268226	1.03633	609.324	42.9375	6.38E-05	chr12_108805510_TTCTA_T_b38	-311085	chr12	108805510	TTCTA	T	1	rs143779148	2	2	0.0136986	1	2.34E-05	2.48533	0.530498	0.0316968	0.0333336	0.187173	8.15E-06	1.84808	1.09265	NA	Kidney_Cortex	73
31	ENSG00000076555.15	ACACB	12	109116595	109268226	1.04739	810.654	150.888	7.89E-05	chr12_109190989_G_A_b38	74394	chr12	109190989	G	A	1	rs4766537	60	66	0.158654	1	3.10E-05	-0.24239	0.0565966	0.049895	0.0532568	0.0820963	4.17E-05	-0.274491	-0.392012	-0.155698	Liver	208
32	ENSG00000076555.15	ACACB	12	109116595	109268226	1.03787	815.069	393.112	1.23E-08	chr12_109137386_A_G_b38	20791	chr12	109137386	A	G	1	rs1654885	107	118	0.114563	-1	1.36E-09	-0.207567	0.0335267	1.00E-04	6.37E-06	7.62E-06	0.000128331	-0.260924	-0.338695	-0.177091	Lung	515
33	ENSG00000076555.15	ACACB	12	109116595	109268226	0.973076	874.121	110.796	0.00142868	chr12_109452534_G_A_b38	335939	chr12	109452534	G	A	1	rs9943689	55	61	0.211806	1	0.000948881	-0.264329	0.0779736	0.715511	0.723508	0.430609	1.90E-05	-0.424127	-0.625478	-0.218985	Minor_Salivary_Gland	144
34	ENSG00000076555.15	ACACB	12	109116595	109268226	1.03493	837.337	558.751	5.05E-05	chr12_109109255_A_G_b38	-7340	chr12	109109255	A	G	1	rs246079	514	674	0.477337	1	1.53E-05	0.0702155	0.0161102	0.0348965	0.0364926	0.0162561	0.000187144	0.190142	0.130619	0.241022	Muscle_Skeletal	706
35	ENSG00000076555.15	ACACB	12	109116595	109268226	1.02239	861.842	411.187	2.71E-05	chr12_109115975_C_T_b38	-620	chr12	109115975	C	T	1	rs73195473	29	29	0.0272556	1	8.64E-06	-0.230929	0.0513262	0.0183982	0.0210093	0.00954288	0.000178631	-0.330555	-0.438044	-0.222773	Nerve_Tibial	532
36	ENSG00000076555.15	ACACB	12	109116595	109268226	1.05434	731.459	112.824	0.000411959	chr12_109515120_A_C_b38	398525	chr12	109515120	A	C	1	rs6606729	69	77	0.230539	1	0.000177849	0.293052	0.0758684	0.234977	0.237078	0.235936	3.85E-05	0.186543	0.134228	0.256806	Ovary	167
37	ENSG00000076555.15	ACACB	12	109116595	109268226	1.04947	837.122	222.217	7.06E-17	chr12_109139930_C_T_b38	23335	chr12	109139930	C	T	1	rs2878960	189	242	0.396721	-1	8.48E-19	0.353172	0.036766	1.00E-04	1.28E-14	5.98E-14	8.05E-05	0.277336	0.231271	0.338346	Pancreas	305
38	ENSG00000076555.15	ACACB	12	109116595	109268226	1.06011	652.3	170.374	0.000421246	chr12_109242198_T_A_b38	125603	chr12	109242198	T	A	1	rs2160602	150	185	0.390295	-1	0.000149017	-0.207499	0.0536442	0.211583	0.215655	0.162004	8.03E-05	-0.137989	-0.192892	-0.097835	Pituitary	237
39	ENSG00000076555.15	ACACB	12	109116595	109268226	1.0251	811.267	162.653	0.000112385	chr12_109411262_C_A_b38	294667	chr12	109411262	C	A	1	rs188793330	7	7	0.0158371	1	4.61E-05	0.629853	0.150825	0.0816918	0.081133	0.0966219	4.55E-05	0.852521	0.511917	1.52775	Prostate	221
40	ENSG00000076555.15	ACACB	12	109116595	109268226	1.04554	796.199	391.496	6.76E-07	chr12_109398185_T_C_b38	281590	chr12	109398185	T	C	1	rs7978210	361	479	0.46325	1	1.10E-07	-0.117278	0.0217308	1.00E-04	0.000374597	0.000260955	0.000188214	-0.215908	-0.294669	-0.157938	Skin_Not_Sun_Exposed_Suprapubic	517
41	ENSG00000076555.15	ACACB	12	109116595	109268226	1.02632	781.823	470.306	0.000379381	chr12_109137151_C_T_b38	20556	chr12	109137151	C	T	1	rs1654884	73	74	0.061157	1	0.000150141	0.168576	0.0441502	0.241379	0.245343	0.0713258	0.000234189	0.275961	0.149681	0.367958	Skin_Sun_Exposed_Lower_leg	605
42	ENSG00000076555.15	ACACB	12	109116595	109268226	0.975147	939.562	124.931	0.000569085	chr12_109096844_T_C_b38	-19751	chr12	109096844	T	C	1	rs2337395	127	174	0.5	1	0.000357947	-0.141307	0.0385774	0.434273	0.426555	0.255363	3.05E-05	-0.209289	-0.275887	-0.113724	Small_Intestine_Terminal_Ileum	174
43	ENSG00000076555.15	ACACB	12	109116595	109268226	1.07915	770.143	162.584	0.00271495	chr12_110106707_C_T_b38	990112	chr12	110106707	C	T	1	rs141271100	10	11	0.0242291	1	0.00129901	-0.333733	0.102195	0.862188	0.860096	0.313382	0.00010443	-0.386348	-0.657846	-0.260166	Spleen	227
44	ENSG00000076555.15	ACACB	12	109116595	109268226	1.04247	740.562	233.076	0.000181071	chr12_109142069_G_A_b38	25474	chr12	109142069	G	A	1	rs1642039	160	190	0.29321	1	5.75E-05	-0.156192	0.0382075	0.108404	0.112967	0.0996869	7.30E-05	-0.12617	-0.206592	-0.046024	Stomach	324
45	ENSG00000076555.15	ACACB	12	109116595	109268226	1.05056	859.438	239.205	1.02E-23	chr12_109266520_C_T_b38	149925	chr12	109266520	C	T	1	rs2075263	108	116	0.180124	-1	2.72E-26	0.581135	0.0490658	1.00E-04	8.27E-22	3.64E-21	0.000123583	0.380949	0.325543	0.443254	Testis	322
46	ENSG00000076555.15	ACACB	12	109116595	109268226	1.0311	861.08	449.539	6.46E-24	chr12_109112798_A_G_b38	-3797	chr12	109112798	A	G	1	rs11065409	193	211	0.183798	1	1.28E-26	-0.355602	0.0314183	1.00E-04	1.29E-21	2.19E-21	0.000208247	-0.358941	-0.420932	-0.306902	Thyroid	574
47	ENSG00000076555.15	ACACB	12	109116595	109268226	1.02128	965.646	98.5867	0.000499276	chr12_109024609_A_T_b38	-91986	chr12	109024609	A	T	1	rs117402507	2	2	0.00775194	1	0.000349015	-1.52746	0.413046	0.366801	0.372317	0.331179	1.59E-05	-1.42236	-1.63433	NA	Uterus	129
48	ENSG00000076555.15	ACACB	12	109116595	109268226	1.05017	841.318	106.405	0.00118794	chr12_109106825_C_T_b38	-9770	chr12	109106825	C	T	1	rs149673619	20	23	0.0815603	1	0.000710701	-0.233972	0.0672606	0.613734	0.610534	0.374885	2.26E-05	-0.475253	-0.674878	-0.267117	Vagina	141
49	ENSG00000076555.15	ACACB	12	109116595	109268226	1.05141	804.791	523.682	6.03E-24	chr12_109154678_T_C_b38	38083	chr12	109154678	T	C	1	rs11610260	242	270	0.201493	1	3.36E-27	-0.455839	0.0401459	1.00E-04	4.29E-22	1.04E-21	0.000162885	-0.523598	-0.647619	-0.409553	Whole_Blood	670
