## Supplementary Figure S1, Table S1-S35 for "Generative AI and genetic analyses indicate metformin as a drug repurposing candidate for normal tension glaucoma": Table S12.xlsx

### Sheet: Table S12_elec
Table S12.49 IVs mapped to Electron transfer flavoprotein-ubiquinone oxidoreductase, mitochondrial
No	Gene ID	Genes	Chromosome	Start position of gene	End position of gene	beta_shape1	beta_shape2	true_df	pval_true_df	variant_id	tss_distance	chr	pos.exposure	effect_allele.exposure	other_allele.exposure	num_alt_per_site	SNP	minor_allele_samples	minor_allele_count	eaf.exposure	ref_factor	pval.exposure	beta.exposure	se.exposure	pval_perm	pval_beta	qval	pval_nominal_threshold	log2_aFC	log2_aFC_lower	log2_aFC_upper	tissue	samplesize.exposure
1	ENSG00000171503.11	ETFDH	4	158672256	158709133	1.05113	529.964	442.21	1.75E-37	chr4_158680524_C_T_b38	8268	chr4	158680524	C	T	1	rs11559290	195	237	0.203959	-1	4.75E-43	0.496608	0.0327995	1.00E-04	1.65E-36	7.51E-36	0.000296006	0.442119	0.399879	0.485059	Adipose_Subcutaneous	581
2	ENSG00000171503.11	ETFDH	4	158672256	158709133	1.03072	540.36	350.216	1.65E-11	chr4_158620600_A_G_b38	-51656	chr4	158620600	A	G	1	rs11932894	153	185	0.197228	1	6.54E-13	-0.238892	0.0321403	1.00E-04	4.97E-09	9.53E-09	0.000167422	-0.314476	-0.369327	-0.265617	Adipose_Visceral_Omentum	469
3	ENSG00000171503.11	ETFDH	4	158672256	158709133	1.04052	552.269	171.759	1.25E-09	chr4_158720357_AT_A_b38	48101	chr4	158720357	AT	A	1	rs17843899	125	166	0.356223	-1	1.20E-10	-0.240068	0.0352483	1.00E-04	3.82E-07	1.43E-06	8.57E-05	-0.228448	-0.269139	-0.188153	Adrenal_Gland	233
4	ENSG00000171503.11	ETFDH	4	158672256	158709133	1.05294	499.613	274.094	3.53E-14	chr4_158680524_C_T_b38	8268	chr4	158680524	C	T	1	rs11559290	123	152	0.196382	-1	3.64E-16	0.570885	0.0663558	1.00E-04	4.64E-12	1.13E-11	0.000193851	0.300148	0.242959	0.35985	Artery_Aorta	387
5	ENSG00000171503.11	ETFDH	4	158672256	158709133	1.03535	528.968	153.96	2.88E-09	chr4_158594228_G_C_b38	-78028	chr4	158594228	G	C	1	rs28654650	74	93	0.21831	1	3.05E-10	-0.478015	0.0715036	1.00E-04	9.33E-07	4.80E-06	6.29E-05	-0.320648	-0.385791	-0.253083	Artery_Coronary	213
6	ENSG00000171503.11	ETFDH	4	158672256	158709133	1.07356	491.142	437.44	7.64E-29	chr4_158680524_C_T_b38	8268	chr4	158680524	C	T	1	rs11559290	202	257	0.220034	-1	1.33E-33	0.540629	0.0415905	1.00E-04	4.90E-28	1.45E-27	0.000336439	0.302067	0.269409	0.332622	Artery_Tibial	584
7	ENSG00000171503.11	ETFDH	4	158672256	158709133	1.04016	461.205	94.0977	5.86E-08	chr4_158667579_A_C_b38	-4677	chr4	158667579	A	C	1	rs3210749	95	119	0.46124	1	1.18E-08	0.415164	0.0670089	1.00E-04	1.74E-05	0.000152844	4.03E-05	0.297829	0.215646	0.361172	Brain_Amygdala	129
8	ENSG00000171503.11	ETFDH	4	158672256	158709133	1.02524	513.654	112.362	2.04E-08	chr4_158635286_G_A_b38	-36970	chr4	158635286	G	A	1	rs72693373	35	39	0.132653	1	5.05E-09	-0.499366	0.0793381	1.00E-04	7.75E-06	4.61E-05	5.73E-05	-0.32022	-0.427283	-0.171443	Brain_Anterior_cingulate_cortex_BA24	147
9	ENSG00000171503.11	ETFDH	4	158672256	158709133	1.04279	548.997	138.765	3.62E-12	chr4_158537016_GT_G_b38	-135240	chr4	158537016	GT	G	1	rs111836218	54	63	0.162371	1	2.40E-13	-0.408581	0.0509082	1.00E-04	8.27E-10	4.71E-09	9.45E-05	-0.299119	-0.383211	-0.247359	Brain_Caudate_basal_ganglia	194
10	ENSG00000171503.11	ETFDH	4	158672256	158709133	1.0487	455.67	118.428	1.19E-29	chr4_158664167_A_C_b38	-8089	chr4	158664167	A	C	1	rs12640231	51	64	0.183908	-1	1.41E-33	0.970364	0.0597098	1.00E-04	2.80E-28	9.31E-27	0.000143529	0.670414	0.619237	0.714932	Brain_Cerebellar_Hemisphere	175
11	ENSG00000171503.11	ETFDH	4	158672256	158709133	1.06202	483.75	147.677	3.11E-30	chr4_158680524_C_T_b38	8268	chr4	158680524	C	T	1	rs11559290	62	79	0.188995	-1	2.28E-34	0.923309	0.0594484	1.00E-04	3.17E-29	5.76E-28	0.000160273	0.616366	0.581442	0.654215	Brain_Cerebellum	209
12	ENSG00000171503.11	ETFDH	4	158672256	158709133	1.03768	572.902	149.789		chr4_158680524_C_T_b38	8268	chr4	158680524	C	T	1	rs11559290	71	85	0.207317	-1	4.00E-16	0.57314	0.0633721	1.00E-04	1.90E-12	1.17E-11	9.98E-05	0.348714	0.290015	0.422528	Brain_Cortex	205
13	ENSG00000171503.11	ETFDH	4	158672256	158709133	1.04857	525.178	121.091	5.41E-10	chr4_158664167_A_C_b38	-8089	chr4	158664167	A	C	1	rs12640231	56	70	0.203488	-1	5.57E-11	0.477865	0.0670421	1.00E-04	1.34E-07	7.21E-07	7.95E-05	0.314781	0.22844	0.369222	Brain_Frontal_Cortex_BA9	175
14	ENSG00000171503.11	ETFDH	4	158672256	158709133	1.03355	482.682	111.853	1.02E-16	chr4_158680524_C_T_b38	8268	chr4	158680524	C	T	1	rs11559290	53	64	0.193939	-1	1.65E-18	0.71814	0.0693917	1.00E-04	1.74E-14	4.01E-13	6.01E-05	0.409052	0.351528	0.477989	Brain_Hippocampus	165
15	ENSG00000171503.11	ETFDH	4	158672256	158709133	1.03942	481.502	116.746	8.11E-13	chr4_158620612_T_C_b38	-51644	chr4	158620612	T	C	1	rs11100191	52	61	0.179412	1	4.15E-14	-0.635363	0.0748663	1.00E-04	1.63E-10	2.04E-09	5.84E-05	-0.389362	-0.449365	-0.327102	Brain_Hypothalamus	170
16	ENSG00000171503.11	ETFDH	4	158672256	158709133	1.03883	474.667	142.256	1.36E-13	chr4_158601080_G_T_b38	-71176	chr4	158601080	G	T	1	rs67442921	57	64	0.158416	1	2.81E-15	-0.506576	0.0579608	1.00E-04	2.55E-11	1.78E-10	0.000103793	-0.37354	-0.451058	-0.283634	Brain_Nucleus_accumbens_basal_ganglia	202
17	ENSG00000171503.11	ETFDH	4	158672256	158709133	1.02948	523.529	117.279	3.21E-11	chr4_158680524_C_T_b38	8268	chr4	158680524	C	T	1	rs11559290	50	63	0.185294	-1	2.78E-12	0.415637	0.0538627	1.00E-04	9.79E-09	6.55E-08	7.47E-05	0.342422	0.291403	0.396558	Brain_Putamen_basal_ganglia	170
18	ENSG00000171503.11	ETFDH	4	158672256	158709133	1.05738	483.436	91.1367	2.79E-12	chr4_158680524_C_T_b38	8268	chr4	158680524	C	T	1	rs11559290	41	50	0.198413	-1	1.86E-13	0.886857	0.104457	1.00E-04	4.07E-10	6.71E-09	4.95E-05	0.520646	0.432003	0.594382	Brain_Spinal_cord_cervical_c-1	126
19	ENSG00000171503.11	ETFDH	4	158672256	158709133	1.0339	498.161	81.3516	7.13E-08	chr4_158523452_C_G_b38	-148804	chr4	158523452	C	G	1	rs55822924	23	25	0.109649	1	1.73E-08	-0.61802	0.09969	1.00E-04	2.47E-05	0.000261834	2.99E-05	-0.400162	-0.505135	-0.283345	Brain_Substantia_nigra	114
20	ENSG00000171503.11	ETFDH	4	158672256	158709133	1.02443	580.433	291.585	5.05E-22	chr4_158680524_C_T_b38	8268	chr4	158680524	C	T	1	rs11559290	140	169	0.213384	-1	1.95E-24	0.360094	0.0324932	1.00E-04	1.02E-19	7.27E-19	0.000103575	0.404365	0.362114	0.460045	Breast_Mammary_Tissue	396
21	ENSG00000171503.11	ETFDH	4	158672256	158709133	1.03353	532.346	362.545	0.00164108	chr4_157900894_G_A_b38	-771362	chr4	157900894	G	A	1	rs72693062	22	22	0.0227743	1	0.000777334	0.329605	0.0973457	0.565217	0.567615	0.140123	0.000349892	0.153694	0.071937	0.214681	Cells_Cultured_fibroblasts	483
22	ENSG00000171503.11	ETFDH	4	158672256	158709133	1.00692	619.937	113.112	0.000392962	chr4_159646039_G_T_b38	973783	chr4	159646039	G	T	1	rs150243609	3	3	0.0102041	1	0.000231424	-1.58892	0.418709	0.212752	0.213423	0.224647	3.66E-05	-0.807885	-1.14819	NA	Cells_EBV-transformed_lymphocytes	147
23	ENSG00000171503.11	ETFDH	4	158672256	158709133	1.04051	504.624	228.789	3.53E-22	chr4_158680524_C_T_b38	8268	chr4	158680524	C	T	1	rs11559290	112	133	0.209119	-1	2.93E-25	0.680463	0.0588725	1.00E-04	3.04E-20	2.14E-19	0.00014332	0.448525	0.37131	0.531531	Colon_Sigmoid	318
24	ENSG00000171503.11	ETFDH	4	158672256	158709133	1.02809	527.331	261.041	2.05E-09	chr4_158594228_G_C_b38	-78028	chr4	158594228	G	C	1	rs28654650	135	169	0.22962	1	1.50E-10	-0.241665	0.0364071	1.00E-04	7.25E-07	1.41E-06	0.000145583	-0.312061	-0.364648	-0.258944	Colon_Transverse	368
25	ENSG00000171503.11	ETFDH	4	158672256	158709133	1.06304	490.827	237.134	6.93E-17	chr4_158654481_C_T_b38	-17775	chr4	158654481	C	T	1	rs13125160	99	116	0.175758	-1	2.44E-19	0.523107	0.0539041	1.00E-04	4.68E-15	2.23E-14	0.000148626	0.443992	0.399359	0.502563	Esophagus_Gastroesophageal_Junction	330
26	ENSG00000171503.11	ETFDH	4	158672256	158709133	1.05543	517.805	368.36	5.10E-06	chr4_158727444_C_T_b38	55188	chr4	158727444	C	T	1	rs55936281	222	247	0.248491	1	9.07E-07	0.145708	0.0292353	0.00109989	0.00185099	0.00116451	0.00028843	0.159665	0.096132	0.213655	Esophagus_Mucosa	497
27	ENSG00000171503.11	ETFDH	4	158672256	158709133	1.05322	508.232	340.379	1.77E-15	chr4_158680524_C_T_b38	8268	chr4	158680524	C	T	1	rs11559290	162	199	0.213978	-1	1.02E-17	0.381738	0.0424513	1.00E-04	2.01E-13	3.52E-13	0.000266516	0.331381	0.28659	0.365922	Esophagus_Muscularis	465
28	ENSG00000171503.11	ETFDH	4	158672256	158709133	1.04093	522.747	263.542	2.76E-27	chr4_158700033_A_T_b38	27777	chr4	158700033	A	T	1	rs6856561	157	179	0.240591	1	4.96E-31	0.279026	0.0214451	1.00E-04	1.50E-25	1.23E-24	0.000153282	0.411034	0.367338	0.455653	Heart_Atrial_Appendage	372
29	ENSG00000171503.11	ETFDH	4	158672256	158709133	1.03658	519.65	276.222	6.94E-23	chr4_158715961_C_T_b38	43705	chr4	158715961	C	T	1	rs17843929	168	184	0.238342	1	5.95E-26	0.249512	0.0216174	1.00E-04	6.91E-21	4.75E-20	0.000137964	0.461996	0.411266	0.523306	Heart_Left_Ventricle	386
30	ENSG00000171503.11	ETFDH	4	158672256	158709133	1.03806	439.245	43.65	0.000167791	chr4_158691166_T_C_b38	18910	chr4	158691166	T	C	1	rs72693395	19	20	0.136986	1	7.87E-05	-0.520325	0.120527	0.0606939	0.0632467	0.251727	1.14E-05	-0.355319	-0.507831	-0.159293	Kidney_Cortex	73
31	ENSG00000171503.11	ETFDH	4	158672256	158709133	1.05357	542.808	151.413	3.08E-05	chr4_158713764_T_C_b38	41508	chr4	158713764	T	C	1	rs12504643	109	135	0.324519	-1	1.13E-05	-0.197698	0.0436758	0.0106989	0.0130088	0.0275086	6.37E-05	-0.223068	-0.307571	-0.121743	Liver	208
32	ENSG00000171503.11	ETFDH	4	158672256	158709133	1.04833	547.049	390.798	1.52E-18	chr4_158664167_A_C_b38	-8089	chr4	158664167	A	C	1	rs12640231	167	203	0.20099	-1	6.70E-21	0.483876	0.049038	1.00E-04	1.52E-16	4.52E-16	0.000196767	0.383152	0.326899	0.448558	Lung	515
33	ENSG00000171503.11	ETFDH	4	158672256	158709133	1.06627	476.265	104.334	0.000139181	chr4_157968818_T_A_b38	-703438	chr4	157968818	T	A	1	rs35518318	19	21	0.0729167	1	4.71E-05	-0.486135	0.115063	0.0476952	0.0519792	0.102371	5.21E-05	-0.385462	-0.573067	-0.151625	Minor_Salivary_Gland	144
34	ENSG00000171503.11	ETFDH	4	158672256	158709133	1.03887	521.237	551.5	9.83E-75	chr4_158701758_A_T_b38	29502	chr4	158701758	A	T	1	rs67481496	314	352	0.249292	1	6.63E-86	0.413752	0.0179525	1.00E-04	8.53E-75	1.11E-73	0.00030351	0.494936	0.45554	0.535676	Muscle_Skeletal	706
35	ENSG00000171503.11	ETFDH	4	158672256	158709133	1.04215	528.535	399.445	1.52E-61	chr4_158680524_C_T_b38	8268	chr4	158680524	C	T	1	rs11559290	193	240	0.225564	-1	6.61E-71	0.740036	0.03465	1.00E-04	2.80E-61	2.51E-60	0.000305644	0.477092	0.443625	0.509425	Nerve_Tibial	532
36	ENSG00000171503.11	ETFDH	4	158672256	158709133	1.03563	550.244	116.136	3.79E-10	chr4_158574904_G_A_b38	-97352	chr4	158574904	G	A	1	rs1378462	49	62	0.185629	1	5.76E-11	-0.709685	0.0991153	1.00E-04	1.19E-07	9.26E-07	4.75E-05	-0.49467	-0.58758	-0.428484	Ovary	167
37	ENSG00000171503.11	ETFDH	4	158672256	158709133	1.05094	545.607	219.385	3.24E-07	chr4_158542843_C_A_b38	-129413	chr4	158542843	C	A	1	rs13136137	99	125	0.204918	-1	4.91E-08	0.375646	0.066761	0.00039996	0.000111341	0.000185533	0.000124107	0.318585	0.23785	0.381643	Pancreas	305
38	ENSG00000171503.11	ETFDH	4	158672256	158709133	1.04331	510.232	176.319	1.92E-21	chr4_158664167_A_C_b38	-8089	chr4	158664167	A	C	1	rs12640231	69	84	0.180258	-1	8.90E-24	0.860002	0.0747221	1.00E-04	1.59E-19	1.83E-18	9.70E-05	0.539848	0.468884	0.619859	Pituitary	237
39	ENSG00000171503.11	ETFDH	4	158672256	158709133	1.04949	497.392	158.923	1.57E-09	chr4_158715961_C_T_b38	43705	chr4	158715961	C	T	1	rs17843929	96	109	0.246606	1	1.16E-10	0.534265	0.0780844	1.00E-04	3.81E-07	1.85E-06	8.10E-05	0.322463	0.230185	0.387952	Prostate	221
40	ENSG00000171503.11	ETFDH	4	158672256	158709133	1.03307	539.16	390.448	1.14E-16	chr4_158620600_A_G_b38	-51656	chr4	158620600	A	G	1	rs11932894	173	211	0.204062	1	7.30E-19	-0.423204	0.0455993	1.00E-04	2.21E-14	3.87E-14	0.000269461	-0.272438	-0.32406	-0.234321	Skin_Not_Sun_Exposed_Suprapubic	517
41	ENSG00000171503.11	ETFDH	4	158672256	158709133	1.03947	548.736	468.595	6.30E-21	chr4_158661231_A_G_b38	-11025	chr4	158661231	A	G	1	rs6836556	201	251	0.207438	-1	1.14E-23	0.42387	0.0402765	1.00E-04	6.95E-19	1.17E-18	0.000343919	0.267779	0.224472	0.306703	Skin_Sun_Exposed_Lower_leg	605
42	ENSG00000171503.11	ETFDH	4	158672256	158709133	1.05628	557.562	119.972	3.84E-05	chr4_158420693_T_TAA_b38	-251563	chr4	158420693	T	TAA	1	rs530847341	54	59	0.176647	1	1.35E-05	-0.222553	0.0492437	0.0153985	0.0166266	0.0309918	7.01E-05	-0.361103	-0.541163	-0.265582	Small_Intestine_Terminal_Ileum	174
43	ENSG00000171503.11	ETFDH	4	158672256	158709133	1.04044	565.685	167.606	1.69E-13	chr4_158547797_G_A_b38	-124459	chr4	158547797	G	A	1	rs7694443	80	94	0.209821	-1	6.83E-15	0.678462	0.0800379	1.00E-04	3.68E-11	1.46E-10	0.00012662	0.378034	0.309368	0.447632	Spleen	227
44	ENSG00000171503.11	ETFDH	4	158672256	158709133	1.03667	530.398	234.81	2.86E-07	chr4_158729532_T_C_b38	57276	chr4	158729532	T	C	1	rs58704155	144	160	0.246914	1	3.92E-08	0.239753	0.0423757	0.00019998	0.000107968	0.000231165	1.00E-04	0.222593	0.17017	0.28242	Stomach	324
45	ENSG00000171503.11	ETFDH	4	158672256	158709133	1.04284	519.365	235.633	9.10E-05	chr4_158701758_A_T_b38	29502	chr4	158701758	A	T	1	rs67481496	133	150	0.232919	1	3.09E-05	0.226926	0.0535314	0.0359964	0.0397192	0.0255139	0.000200201	0.088308	0.055668	0.123942	Testis	322
46	ENSG00000171503.11	ETFDH	4	158672256	158709133	1.06367	524.981	436.939	1.23E-29	chr4_158594228_G_C_b38	-78028	chr4	158594228	G	C	1	rs28654650	189	232	0.202091	1	6.22E-34	-0.535468	0.0408892	1.00E-04	1.35E-28	3.11E-28	0.000367875	-0.452515	-0.51423	-0.408058	Thyroid	574
47	ENSG00000171503.11	ETFDH	4	158672256	158709133	1.03897	496.026	94.3211	7.91E-10	chr4_158680524_C_T_b38	8268	chr4	158680524	C	T	1	rs11559290	45	57	0.22093	-1	1.08E-10	0.884491	0.123181	1.00E-04	2.17E-07	3.02E-06	3.36E-05	0.460127	0.362394	0.548915	Uterus	129
48	ENSG00000171503.11	ETFDH	4	158672256	158709133	1.01336	500.012	106.836	0.000112826	chr4_158691166_T_C_b38	18910	chr4	158691166	T	C	1	rs72693395	31	32	0.113475	1	5.72E-05	-0.49431	0.118304	0.050395	0.0524788	0.11121	3.23E-05	-0.404904	-0.544592	-0.208232	Vagina	141
49	ENSG00000171503.11	ETFDH	4	158672256	158709133	1.0537	537.86	521.88	3.08E-06	chr4_158727444_C_T_b38	55188	chr4	158727444	C	T	1	rs55936281	293	326	0.243284	1	5.65E-07	0.156599	0.0309634	0.00079992	0.00114607	0.000780605	0.000245136	0.168112	0.111567	0.218477	Whole_Blood	670
