## Supplementary Figure S1, Table S1-S35 for "Generative AI and genetic analyses indicate metformin as a drug repurposing candidate for normal tension glaucoma": Table S13.xlsx

### Sheet: Table S13_glp1
Table S13.137 IVs mapped to GLP-1
No	Gene ID	Genes	Chromosome	Start position of gene	End position of gene	beta_shape1	beta_shape2	true_df	pval_true_df	variant_id	tss_distance	chr	pos.exposure	effect_allele.exposure	other_allele.exposure	num_alt_per_site	SNP	minor_allele_samples	minor_allele_count	eaf.exposure	ref_factor	pval.exposure	beta.exposure	se.exposure	pval_perm	pval_beta	qval	pval_nominal_threshold	log2_aFC	log2_aFC_lower	log2_aFC_upper	tissue	samplesize.exposure
1	ENSG00000204371.11	EHMT2	6	31879759	31897684	1.04972	586.814	409.673	0.000363048	chr6_32773079_A_C_b38	875395	chr6	32773079	A	C	1	rs1480383	304	358	0.308089	1	6.81E-05	0.0856667	0.0213326	0.171698	0.173428	0.0637141	0.000266426	0.050099	0.027681	0.069824	Adipose_Subcutaneous	581
2	ENSG00000112164.5	GLP1R	6	39048798	39087743	1.02357	829.188	450.918	0.000421185	chr6_39141197_C_T_b38	92399	chr6	39141197	C	T	1	rs228817	303	363	0.312392	-1	0.00017384	-0.188805	0.0499195	0.282051	0.284122	0.0944265	0.000176788	-0.611739	-0.860501	-0.310431	Adipose_Subcutaneous	581
3	ENSG00000181090.19	EHMT1	9	137618963	137870016	1.06898	925.178	450.144	0.000280775	chr9_137397708_G_A_b38	-221255	chr9	137397708	G	A	1	rs11523300	238	276	0.237522	1	0.000108642	0.0939107	0.0240741	0.19996	0.201305	0.0719852	0.000176924	0.037549	0.020242	0.06041	Adipose_Subcutaneous	581
4	ENSG00000204371.11	EHMT2	6	31879759	31897684	1.08077	548.233	314.583	5.30E-05	chr6_31151515_G_A_b38	-746169	chr6	31151515	G	A	1	rs62398819	16	16	0.0170576	1	5.29E-06	0.347182	0.0752164	0.0188981	0.0207322	0.0160057	0.000189787	0.216171	0.112159	0.41104	Adipose_Visceral_Omentum	469
5	ENSG00000112164.5	GLP1R	6	39048798	39087743	1.04661	772.019	346.339	8.11E-06	chr6_39122473_A_G_b38	73675	chr6	39122473	A	G	1	rs170643	275	338	0.360341	-1	1.67E-06	-0.286512	0.0589192	0.00549945	0.00482689	0.00431197	0.000122658	-0.934551	-1.2237	-0.624531	Adipose_Visceral_Omentum	469
6	ENSG00000181090.19	EHMT1	9	137618963	137870016	1.02341	877.978	354.931	0.000307584	chr9_137843539_C_A_b38	224576	chr9	137843539	C	A	1	rs151011501	13	14	0.0149254	1	0.000129919	0.397366	0.102826	0.234866	0.22689	0.114031	0.000100865	0.175718	-0.004742	0.381909	Adipose_Visceral_Omentum	469
7	ENSG00000204371.11	EHMT2	6	31879759	31897684	1.06518	559.796	154.457	0.000112566	chr6_32673749_G_A_b38	776065	chr6	32673749	G	A	1	rs190293957	16	17	0.0364807	1	1.57E-05	-0.492395	0.111135	0.0469953	0.0495042	0.059138	9.19E-05	-0.279907	-0.386046	-0.165221	Adrenal_Gland	233
8	ENSG00000181090.19	EHMT1	9	137618963	137870016	1.04315	960.916	176.358	9.07E-05	chr9_136677762_G_A_b38	-941201	chr9	136677762	G	A	1	rs11788475	7	7	0.0150215	1	4.22E-05	0.730444	0.174266	0.0737926	0.0736366	0.079796	4.97E-05	0.345718	0.191104	0.531454	Adrenal_Gland	233
9	ENSG00000204371.11	EHMT2	6	31879759	31897684	1.01658	602.657	258.553	0.000875836	chr6_31254279_G_A_b38	-643405	chr6	31254279	G	A	1	rs1793890	188	220	0.284238	1	0.000228464	-0.0927447	0.0248773	0.406745	0.402169	0.174203	0.000144702	-0.053146	-0.081891	-0.019055	Artery_Aorta	387
10	ENSG00000181090.19	EHMT1	9	137618963	137870016	1.02805	837.533	279.96	0.000799025	chr9_137471404_G_C_b38	-147559	chr9	137471404	G	C	1	rs138721837	24	25	0.0322997	1	0.000359123	-0.268476	0.0744225	0.465149	0.474487	0.196089	0.000107702	-0.098569	-0.158721	-0.045188	Artery_Aorta	387
11	ENSG00000204371.11	EHMT2	6	31879759	31897684	1.0915	487.767	134.937	0.00605548	chr6_32227947_G_A_b38	330263	chr6	32227947	G	A	1	rs114011376	9	9	0.0211268	1	0.00187638	0.388849	0.123142	0.939024	0.938757	0.433422	8.35E-05	0.163165	-0.006274	0.283356	Artery_Coronary	213
12	ENSG00000112164.5	GLP1R	6	39048798	39087743	1.03543	707.909	150.581	0.000930135	chr6_39825455_C_G_b38	776657	chr6	39825455	C	G	1	rs35261912	115	139	0.326291	1	0.000385927	0.350036	0.0966809	0.466015	0.465415	0.298034	4.70E-05	1.02901	0.525253	1.56096	Artery_Coronary	213
13	ENSG00000181090.19	EHMT1	9	137618963	137870016	1.01411	1082	162.542	0.000274922	chr9_137340342_C_T_b38	-278621	chr9	137340342	C	T	1	rs36117568	15	15	0.0352113	1	0.000174451	0.50391	0.131334	0.252459	0.251181	0.213439	2.83E-05	0.260104	0.126143	0.625843	Artery_Coronary	213
14	ENSG00000204371.11	EHMT2	6	31879759	31897684	1.06255	545.518	406.996	0.00277408	chr6_31035659_C_A_b38	-862025	chr6	31035659	C	A	1	rs2844683	380	483	0.413527	-1	0.000772381	-0.061396	0.0181498	0.752066	0.760324	0.202688	0.000295177	-0.034912	-0.056159	-0.017321	Artery_Tibial	584
15	ENSG00000112164.5	GLP1R	6	39048798	39087743	1.04974	842.725	450.39	4.36E-16	chr6_39088374_C_A_b38	39576	chr6	39088374	C	A	1	rs10305525	85	93	0.0796233	1	3.83E-18	0.61086	0.0677466	1.00E-04	8.65E-14	1.22E-13	0.000185322	2.03731	1.66975	2.38268	Artery_Tibial	584
16	ENSG00000181090.19	EHMT1	9	137618963	137870016	0.978613	1102.73	477.031	0.00070317	chr9_136621044_G_A_b38	-997919	chr9	136621044	G	A	1	rs12348039	30	33	0.0282534	1	0.000435933	-0.221355	0.0625238	0.550605	0.549768	0.158462	0.000118073	-0.109978	-0.153945	-0.055261	Artery_Tibial	584
17	ENSG00000115263.14	GCG	2	162142873	162152404	0.983875	305	87.9328	0.00486479	chr2_162685469_T_G_b38	533065	chr2	162685469	T	G	1	rs16847119	8	8	0.0310078	1	0.00218648	-0.835109	0.265795	0.783255	0.779206	0.442903	4.72E-05	-6.64386	-6.64386	-6.64386	Brain_Amygdala	129
18	ENSG00000204371.11	EHMT2	6	31879759	31897684	1.05407	531.25	85.0383	0.000816278	chr6_32175446_T_C_b38	277762	chr6	32175446	T	C	1	rs58992186	3	3	0.0116279	1	0.000212567	1.07131	0.27907	0.335456	0.326625	0.297291	3.71E-05	0.305484	0.133474	0.410502	Brain_Amygdala	129
19	ENSG00000181090.19	EHMT1	9	137618963	137870016	1.04888	788.244	94.3008	0.000563207	chr9_138027911_A_T_b38	408948	chr9	138027911	A	T	1	rs12352126	7	11	0.0426357	1	0.000291606	-0.704402	0.187867	0.340245	0.33551	0.30071	2.45E-05	-0.130604	-0.185103	-0.00434	Brain_Amygdala	129
20	ENSG00000204371.11	EHMT2	6	31879759	31897684	1.09041	478.794	95.9201	0.000833086	chr6_32830870_A_T_b38	933186	chr6	32830870	A	T	1	rs56294406	17	17	0.0578231	1	0.000162835	0.435093	0.111804	0.28814	0.288178	0.229972	7.83E-05	0.25211	0.178699	0.328613	Brain_Anterior_cingulate_cortex_BA24	147
21	ENSG00000112164.5	GLP1R	6	39048798	39087743	1.02257	674.085	109.633	0.00178719	chr6_39952935_G_C_b38	904137	chr6	39952935	G	C	1	rs16892750	74	92	0.312925	1	0.000981738	0.410768	0.121615	0.69659	0.691831	0.361013	4.32E-05	1.05799	0.504187	1.47335	Brain_Anterior_cingulate_cortex_BA24	147
22	ENSG00000181090.19	EHMT1	9	137618963	137870016	1.02636	892.06	113.398	3.40E-05	chr9_138143509_T_C_b38	524546	chr9	138143509	T	C	1	rs9410170	6	6	0.0204082	1	1.71E-05	0.646249	0.144311	0.0270973	0.0268925	0.0508821	3.31E-05	0.371647	0.180588	0.485298	Brain_Anterior_cingulate_cortex_BA24	147
23	ENSG00000204371.11	EHMT2	6	31879759	31897684	1.0648	557.529	123.937	2.16E-08	chr6_31968891_T_C_b38	71207	chr6	31968891	T	C	1	rs410851	89	107	0.275773	-1	4.28E-10	0.279049	0.041824	1.00E-04	5.62E-06	1.81E-05	0.000100038	0.161221	0.125438	0.207009	Brain_Caudate_basal_ganglia	194
24	ENSG00000112164.5	GLP1R	6	39048798	39087743	0.998803	875.742	139.457	0.000570125	chr6_39082608_G_A_b38	33810	chr6	39082608	G	A	1	rs2268640	114	142	0.365979	-1	0.000293189	-0.190614	0.0514346	0.402817	0.393706	0.220698	5.08E-05	-0.5839	-0.849583	-0.306372	Brain_Caudate_basal_ganglia	194
25	ENSG00000181090.19	EHMT1	9	137618963	137870016	1.03354	969.266	142.871	3.73E-05	chr9_137605991_G_A_b38	-12972	chr9	137605991	G	A	1	rs117137535	15	15	0.0386598	1	1.86E-05	0.467524	0.105784	0.0289971	0.0313355	0.0387078	5.19E-05	0.208644	0.118262	0.303173	Brain_Caudate_basal_ganglia	194
26	ENSG00000204371.11	EHMT2	6	31879759	31897684	1.10753	531.62	107.169	0.000143958	chr6_32817006_C_T_b38	919322	chr6	32817006	C	T	1	rs2071469	110	136	0.388571	1	1.97E-05	-0.172024	0.0388736	0.0488951	0.0531133	0.0492994	0.000146789	-0.090836	-0.120813	-0.063336	Brain_Cerebellar_Hemisphere	175
27	ENSG00000112164.5	GLP1R	6	39048798	39087743	1.08699	646.295	116.108	0.0022249	chr6_39206343_G_A_b38	157545	chr6	39206343	G	A	1	rs142878626	10	10	0.0285714	1	0.000970717	-0.998143	0.295927	0.750938	0.733686	0.301625	0.000113739	-6.64386	-6.64386	-6.64386	Brain_Cerebellar_Hemisphere	175
28	ENSG00000181090.19	EHMT1	9	137618963	137870016	1.02156	946.828	124.493	0.00123532	chr9_138145585_A_G_b38	526622	chr9	138145585	A	G	1	rs140276067	63	63	0.18	1	0.000766293	0.234197	0.0680198	0.684679	0.681247	0.28823	6.33E-05	0.10002	0.061259	0.136022	Brain_Cerebellar_Hemisphere	175
29	ENSG00000204371.11	EHMT2	6	31879759	31897684	1.08789	459.593	130.001	0.00198652	chr6_31355780_C_T_b38	-541904	chr6	31355780	C	T	1	rs2394985	3	4	0.00956938	1	0.000419926	0.520275	0.144575	0.582994	0.559937	0.24434	0.000181878	0.346234	0.163657	NA	Brain_Cerebellum	209
30	ENSG00000112164.5	GLP1R	6	39048798	39087743	1.03646	758.37	148.931	0.00652412	chr6_39234381_G_A_b38	185583	chr6	39234381	G	A	1	rs9366999	105	117	0.279904	1	0.0037523	0.310674	0.105704	0.993056	0.992398	0.354847	9.46E-05	0.989945	0.671185	1.54241	Brain_Cerebellum	209
31	ENSG00000181090.19	EHMT1	9	137618963	137870016	1.03559	955.009	156.275	0.000438929	chr9_137363158_T_C_b38	-255805	chr9	137363158	T	C	1	rs28542538	32	35	0.0837321	1	0.000255924	-0.35834	0.0959289	0.325846	0.325737	0.171381	7.49E-05	-0.108361	-0.155995	-0.045482	Brain_Cerebellum	209
32	ENSG00000204371.11	EHMT2	6	31879759	31897684	1.06867	530.579	131.774	0.000650567	chr6_32223094_T_A_b38	325410	chr6	32223094	T	A	1	rs2854049	25	26	0.0634146	1	0.000135213	0.294211	0.0752706	0.263075	0.261745	0.164696	0.000118987	0.153234	0.100743	0.222874	Brain_Cortex	205
33	ENSG00000112164.5	GLP1R	6	39048798	39087743	1.02938	879.091	150.063	0.000575931	chr6_38759677_C_G_b38	-289121	chr6	38759677	C	G	1	rs7756407	112	139	0.339024	1	0.000305583	0.307245	0.0832914	0.384704	0.383147	0.207743	6.33E-05	0.750612	0.330341	1.19012	Brain_Cortex	205
34	ENSG00000181090.19	EHMT1	9	137618963	137870016	1.03396	974.035	152.061	6.81E-05	chr9_137354757_C_T_b38	-264206	chr9	137354757	C	T	1	rs140563508	6	6	0.0146341	1	3.34E-05	0.685166	0.160587	0.0554945	0.0576635	0.0567577	5.80E-05	0.380235	0.203296	0.626429	Brain_Cortex	205
35	ENSG00000204371.11	EHMT2	6	31879759	31897684	1.06291	601.488	110.373	0.000380121	chr6_32122797_C_T_b38	225113	chr6	32122797	C	T	1	rs111687518	2	2	0.00571429	1	8.44E-05	1.26527	0.312046	0.1833	0.180549	0.160341	7.30E-05	0.501501	0.237553	NA	Brain_Frontal_Cortex_BA9	175
36	ENSG00000112164.5	GLP1R	6	39048798	39087743	1.03977	846.011	123.214	0.00296083	chr6_39762365_TG_T_b38	713567	chr6	39762365	TG	T	1	rs201077724	3	4	0.0114286	1	0.00186321	1.1549	0.363876	0.914155	0.912692	0.409877	4.78E-05	1.9086	1.44358	2.2049	Brain_Frontal_Cortex_BA9	175
37	ENSG00000181090.19	EHMT1	9	137618963	137870016	1.02953	962.618	125.257	2.74E-05	chr9_138190905_G_A_b38	571942	chr9	138190905	G	A	1	rs200271013	5	5	0.0144509	1	1.33E-05	0.714159	0.157949	0.0209979	0.0230502	0.0366508	4.05E-05	0.416294	0.284976	0.642958	Brain_Frontal_Cortex_BA9	175
38	ENSG00000204371.11	EHMT2	6	31879759	31897684	1.04026	594.407	102.881	1.82E-05	chr6_30934549_G_A_b38	-963135	chr6	30934549	G	A	1	rs111846582	6	6	0.0181818	1	2.29E-06	0.685174	0.138268	0.0079992	0.0088334	0.022196	5.01E-05	0.271395	0.061495	0.384542	Brain_Hippocampus	165
39	ENSG00000112164.5	GLP1R	6	39048798	39087743	1.04319	886.43	114.758	0.00065669	chr6_39313215_C_T_b38	264417	chr6	39313215	C	T	1	rs138406158	9	9	0.0272727	1	0.000375881	0.944839	0.258437	0.432397	0.420479	0.285434	3.40E-05	1.98192	1.16412	2.79067	Brain_Hippocampus	165
40	ENSG00000181090.19	EHMT1	9	137618963	137870016	1.09943	702.965	108.716	0.0012148	chr9_137410959_C_T_b38	-208004	chr9	137410959	C	T	1	rs11507667	37	41	0.124242	1	0.000519937	0.199049	0.0558661	0.546099	0.529365	0.321092	5.27E-05	0.067393	0.00799	0.129517	Brain_Hippocampus	165
41	ENSG00000204371.11	EHMT2	6	31879759	31897684	1.07212	520.818	104.114	0.00160742	chr6_32372211_C_T_b38	474527	chr6	32372211	C	T	1	rs111625658	19	19	0.0558824	1	0.000420873	-0.303855	0.0839395	0.541374	0.534313	0.333922	6.12E-05	-0.212471	-0.32627	-0.080284	Brain_Hypothalamus	170
42	ENSG00000112164.5	GLP1R	6	39048798	39087743	1.07479	814.089	117.533	0.000757902	chr6_38540832_T_C_b38	-507966	chr6	38540832	T	C	1	rs75585827	14	14	0.0411765	1	0.000396274	0.411213	0.113062	0.436356	0.424764	0.297262	3.95E-05	1.35375	0.947344	1.81566	Brain_Hypothalamus	170
43	ENSG00000181090.19	EHMT1	9	137618963	137870016	1.04332	823.065	118.308	1.66E-05	chr9_136949699_C_A_b38	-669264	chr9	136949699	C	A	1	rs4880172	97	120	0.352941	-1	6.33E-06	0.186164	0.0395449	0.010399	0.011048	0.0277921	3.47E-05	0.093234	0.041407	0.126421	Brain_Hypothalamus	170
44	ENSG00000204371.11	EHMT2	6	31879759	31897684	1.05082	582.027	131.641	1.80E-09	chr6_31954477_A_C_b38	56793	chr6	31954477	A	C	1	rs630379	84	98	0.242574	-1	2.48E-11	0.280012	0.0390358	1.00E-04	5.10E-07	1.98E-06	8.82E-05	0.188427	0.148705	0.235761	Brain_Nucleus_accumbens_basal_ganglia	202
45	ENSG00000112164.5	GLP1R	6	39048798	39087743	1.04764	782.701	143.902	0.000330257	chr6_39984857_T_G_b38	936059	chr6	39984857	T	G	1	rs76473965	4	4	0.00990099	1	0.000138878	-1.02232	0.261907	0.210029	0.208558	0.151981	6.49E-05	-6.64386	-6.64386	-6.64386	Brain_Nucleus_accumbens_basal_ganglia	202
46	ENSG00000181090.19	EHMT1	9	137618963	137870016	1.03525	900.67	148.41	0.000192592	chr9_137716669_A_T_b38	97706	chr9	137716669	A	T	1	rs76684726	3	3	0.00742574	1	9.78E-05	-1.18601	0.296835	0.149425	0.147235	0.121577	5.40E-05	-0.655013	-0.734464	NA	Brain_Nucleus_accumbens_basal_ganglia	202
47	ENSG00000204371.11	EHMT2	6	31879759	31897684	1.05731	547.406	104.939	6.15E-09	chr6_31954477_A_C_b38	56793	chr6	31954477	A	C	1	rs630379	79	92	0.270588	-1	9.65E-11	0.30431	0.0431896	1.00E-04	1.60E-06	7.42E-06	7.89E-05	0.186628	0.149356	0.223509	Brain_Putamen_basal_ganglia	170
48	ENSG00000112164.5	GLP1R	6	39048798	39087743	1.10156	735.672	114.169	0.00276301	chr6_39348016_C_A_b38	299218	chr6	39348016	C	A	1	rs9462535	112	151	0.444118	1	0.00140043	0.17965	0.0550267	0.852641	0.846843	0.382036	6.81E-05	0.531306	0.117341	0.939526	Brain_Putamen_basal_ganglia	170
49	ENSG00000181090.19	EHMT1	9	137618963	137870016	1.04294	962.161	120.936	0.00021108	chr9_138000389_T_C_b38	381426	chr9	138000389	T	C	1	rs112697710	4	4	0.0117647	1	0.000121899	-0.880717	0.222293	0.171964	0.168106	0.150634	4.26E-05	-0.497692	-0.640367	NA	Brain_Putamen_basal_ganglia	170
50	ENSG00000204371.11	EHMT2	6	31879759	31897684	1.07558	488.691	80.5633	0.000157764	chr6_32585456_T_TTTTGTTTGTTTGTTTGTTTTTGAG_b38	687772	chr6	32585456	T	TTTTGTTTGTTTGTTTGTTTTTGAG	5	rs1338229051	1	1	0.00458716	1	2.30E-05	2.30303	0.518695	0.0559944	0.0590312	0.110693	5.26E-05	1.08318	1.04813	1.04813	Brain_Spinal_cord_cervical_c-1	126
51	ENSG00000112164.5	GLP1R	6	39048798	39087743	1.03339	532.061	85.5541	0.000651613	chr6_39179110_AT_A_b38	130312	chr6	39179110	AT	A	1	rs148991120	3	3	0.0119048	1	0.000210735	-1.42977	0.371808	0.280707	0.278015	0.259713	4.07E-05	-6.64386	-6.64386	-6.64386	Brain_Spinal_cord_cervical_c-1	126
52	ENSG00000181090.19	EHMT1	9	137618963	137870016	0.984341	831.353	94.9637	0.00136271	chr9_137679454_A_C_b38	60491	chr9	137679454	A	C	1	rs35383874	22	23	0.0912698	1	0.000956009	-0.307177	0.0902609	0.685147	0.684442	0.403249	2.10E-05	-0.127309	-0.200433	-0.057004	Brain_Spinal_cord_cervical_c-1	126
53	ENSG00000204371.11	EHMT2	6	31879759	31897684	1.03564	508.616	72.3473	0.000871889	chr6_31824731_A_G_b38	-72953	chr6	31824731	A	G	1	rs78292716	2	2	0.00877193	1	0.000220272	1.5631	0.405752	0.344816	0.341388	0.334503	2.95E-05	0.680643	0.617463	NA	Brain_Substantia_nigra	114
54	ENSG00000181090.19	EHMT1	9	137618963	137870016	1.0498	769.088	80.7953	0.000515443	chr9_136648000_G_A_b38	-970963	chr9	136648000	G	A	1	rs183266990	3	3	0.0131579	1	0.000266682	0.943644	0.248494	0.298361	0.304361	0.316614	2.08E-05	0.539758	0.417033	NA	Brain_Substantia_nigra	114
55	ENSG00000204371.11	EHMT2	6	31879759	31897684	1.13988	451.639	245.487	0.00186452	chr6_32330707_G_T_b38	433023	chr6	32330707	G	T	1	rs1003880	161	179	0.22601	1	0.000335854	-0.104784	0.0289105	0.52991	0.506245	0.254109	0.000188043	-0.058275	-0.081786	-0.020666	Breast_Mammary_Tissue	396
56	ENSG00000112164.5	GLP1R	6	39048798	39087743	1.07542	742.281	275.445	0.0015346	chr6_39165710_A_T_b38	116912	chr6	39165710	A	T	1	rs12528394	147	165	0.208333	1	0.000566769	-0.239258	0.0687248	0.648316	0.649917	0.297463	9.51E-05	-0.829603	-1.93415	-0.372602	Breast_Mammary_Tissue	396
57	ENSG00000181090.19	EHMT1	9	137618963	137870016	1.00324	959.854	295.82	0.000399631	chr9_136714304_G_A_b38	-904659	chr9	136714304	G	A	1	rs71508872	17	18	0.0227273	1	0.000201738	0.337775	0.0898459	0.321245	0.317115	0.187934	5.84E-05	0.113783	0.056861	0.179658	Breast_Mammary_Tissue	396
58	ENSG00000204371.11	EHMT2	6	31879759	31897684	1.05449	574.889	330.34	0.000156596	chr6_32662816_CT_C_b38	765132	chr6	32662816	CT	C	1	rs17843740	342	459	0.475155	-1	2.36E-05	0.107343	0.0251012	0.0735926	0.0736386	0.0259782	0.00033977	0.031379	0.011858	0.047831	Cells_Cultured_fibroblasts	483
59	ENSG00000181090.19	EHMT1	9	137618963	137870016	0.969827	1564.23	411.165	0.00315138	chr9_137073348_G_A_b38	-545615	chr9	137073348	G	A	1	rs4880197	187	210	0.217391	1	0.00308477	0.060612	0.0203619	0.99602	0.993321	0.217198	0.000102054	0.033668	0.0112	0.046705	Cells_Cultured_fibroblasts	483
60	ENSG00000204371.11	EHMT2	6	31879759	31897684	1.09402	503.924	95.7176	0.00066154	chr6_32438117_A_T_b38	540433	chr6	32438117	A	T	1	rs114474327	3	3	0.0102041	1	0.000119893	1.19542	0.300772	0.244743	0.24326	0.240082	6.34E-05	0.444057	0.117446	0.669973	Cells_EBV-transformed_lymphocytes	147
61	ENSG00000181090.19	EHMT1	9	137618963	137870016	1.02367	1101.19	114.935	4.27E-05	chr9_137312826_C_T_b38	-306137	chr9	137312826	C	T	1	rs7389783	71	79	0.268707	1	2.48E-05	-0.460061	0.10492	0.0394961	0.0422586	0.0812242	2.21E-05	-0.376518	-0.557726	-0.24846	Cells_EBV-transformed_lymphocytes	147
62	ENSG00000115263.14	GCG	2	162142873	162152404	1.02087	446.106	232.09	0.00107673	chr2_162576903_C_CTTAT_b38	424499	chr2	162576903	C	CTTAT	1	rs201593342	10	10	0.0157233	1	0.000499479	0.709891	0.201391	0.373368	0.371502	0.183611	0.000152454	2.04454	1.18856	2.71267	Colon_Sigmoid	318
63	ENSG00000204371.11	EHMT2	6	31879759	31897684	1.02466	571.835	214.278	0.00144401	chr6_31358045_G_A_b38	-539639	chr6	31358045	G	A	1	rs9266252	142	168	0.264151	-1	0.000415388	0.104591	0.0292495	0.554264	0.550921	0.237953	0.000120375	0.059165	0.028438	0.085725	Colon_Sigmoid	318
64	ENSG00000181090.19	EHMT1	9	137618963	137870016	1.04574	943.838	237.021	0.000456172	chr9_137119036_G_A_b38	-499927	chr9	137119036	G	A	1	rs185797135	13	13	0.0204403	1	0.000221849	0.39638	0.105849	0.327982	0.328407	0.169153	7.79E-05	0.158816	0.074974	0.241932	Colon_Sigmoid	318
65	ENSG00000115263.14	GCG	2	162142873	162152404	1.05022	469.171	260.619	0.00152439	chr2_162532967_C_T_b38	380563	chr2	162532967	C	T	1	rs114093032	14	14	0.0190217	1	0.000698595	-0.452741	0.132149	0.501001	0.487284	0.211066	0.000174866	-4.20088	-6.64386	-0.77423	Colon_Transverse	368
66	ENSG00000204371.11	EHMT2	6	31879759	31897684	1.11768	532.85	230.994	0.00301727	chr6_30966258_C_T_b38	-931426	chr6	30966258	C	T	1	rs139523878	10	10	0.013587	1	0.000752725	0.365579	0.107369	0.774169	0.764572	0.283199	0.000185933	0.161949	0.083318	0.273351	Colon_Transverse	368
67	ENSG00000181090.19	EHMT1	9	137618963	137870016	1.07414	877.023	261.914	0.00285273	chr9_137092561_T_C_b38	-526402	chr9	137092561	T	C	1	rs145750485	10	10	0.013587	1	0.00146049	0.483329	0.150458	0.907525	0.907118	0.317575	0.000100254	0.316001	0.103606	0.725385	Colon_Transverse	368
68	ENSG00000204371.11	EHMT2	6	31879759	31897684	1.0365	531.257	218.04	0.00239838	chr6_31905450_T_C_b38	7766	chr6	31905450	T	C	1	rs9279450	52	55	0.0833333	1	0.000649048	0.15812	0.0458344	0.711443	0.707232	0.301821	0.000126523	0.120992	0.066736	0.151219	Esophagus_Gastroesophageal_Junction	330
69	ENSG00000181090.19	EHMT1	9	137618963	137870016	1.06851	1017.57	249.407	0.000795817	chr9_137997366_G_A_b38	378403	chr9	137997366	G	A	1	rs117382617	26	28	0.0424242	1	0.000427543	0.270747	0.0759271	0.527954	0.523495	0.249663	7.29E-05	0.08288	0.009505	0.140215	Esophagus_Gastroesophageal_Junction	330
70	ENSG00000204371.11	EHMT2	6	31879759	31897684	1.03323	497.99	333.135	0.00236848	chr6_31425467_G_A_b38	-472217	chr6	31425467	G	A	1	rs55782725	64	64	0.0643863	1	0.000577619	0.161117	0.0464584	0.685147	0.679974	0.188725	0.000283817	0.082056	0.041917	0.146113	Esophagus_Mucosa	497
71	ENSG00000181090.19	EHMT1	9	137618963	137870016	1.05385	993.995	382.715	0.000815605	chr9_137440185_A_G_b38	-178778	chr9	137440185	A	G	1	rs115108475	16	18	0.0181087	1	0.000406155	0.430211	0.120703	0.539914	0.530633	0.157298	0.000149688	0.15339	0.084672	0.220417	Esophagus_Mucosa	497
72	ENSG00000204371.11	EHMT2	6	31879759	31897684	1.09819	501.998	305.566	0.000398651	chr6_31283819_T_C_b38	-613865	chr6	31283819	T	C	1	rs138033234	16	17	0.0182796	1	5.66E-05	-0.261094	0.0641351	0.144112	0.14746	0.0631327	0.000301105	-0.160619	-0.219766	-0.104917	Esophagus_Muscularis	465
73	ENSG00000181090.19	EHMT1	9	137618963	137870016	0.987269	832.456	346.898	0.00523969	chr9_137385657_C_T_b38	-233306	chr9	137385657	C	T	1	rs117324284	12	12	0.0129032	1	0.00288753	0.337828	0.112677	0.991089	0.987746	0.263443	0.000136524	0.106984	0.06263	0.154629	Esophagus_Muscularis	465
74	ENSG00000204371.11	EHMT2	6	31879759	31897684	1.09009	548.695	239.093	0.00152051	chr6_32850233_G_A_b38	952549	chr6	32850233	G	A	1	rs241423	22	22	0.0295699	1	0.000364823	0.26861	0.0745072	0.522989	0.524894	0.225713	0.000168197	0.138007	0.052735	0.233051	Heart_Atrial_Appendage	372
75	ENSG00000112164.5	GLP1R	6	39048798	39087743	1.03932	847.469	265.828	1.31E-13	chr6_39064213_C_A_b38	15415	chr6	39064213	C	A	1	rs2003132	224	269	0.361559	1	2.93E-15	0.383497	0.0460573	1.00E-04	4.43E-11	1.27E-10	9.41E-05	1.31314	1.02498	1.57103	Heart_Atrial_Appendage	372
76	ENSG00000181090.19	EHMT1	9	137618963	137870016	1.0886	859.802	263.056	0.00102662	chr9_137155324_T_G_b38	-463639	chr9	137155324	T	G	1	rs112416966	14	14	0.0188172	1	0.000434486	0.452058	0.12707	0.555802	0.546629	0.231993	0.000106902	0.215089	0.129657	0.346377	Heart_Atrial_Appendage	372
77	ENSG00000204371.11	EHMT2	6	31879759	31897684	1.04922	589.633	256.071	0.00104803	chr6_31348922_G_A_b38	-548762	chr6	31348922	G	A	1	rs28732138	76	79	0.102865	1	0.00027123	-0.138484	0.0376026	0.443509	0.437383	0.212372	0.000126392	-0.068272	-0.116951	-0.022039	Heart_Left_Ventricle	386
78	ENSG00000112164.5	GLP1R	6	39048798	39087743	1.06245	848.08	277.025	2.24E-21	chr6_39064213_C_A_b38	15415	chr6	39064213	C	A	1	rs2003132	244	292	0.378238	1	3.67E-24	0.540931	0.0490258	1.00E-04	1.45E-19	9.02E-19	9.14E-05	1.83364	1.58456	2.09503	Heart_Left_Ventricle	386
79	ENSG00000181090.19	EHMT1	9	137618963	137870016	1.04322	982.12	286.761	0.000586192	chr9_137245288_T_C_b38	-373675	chr9	137245288	T	C	1	rs76091442	8	9	0.011658	1	0.000307104	-0.615796	0.168726	0.408738	0.416869	0.205645	7.45E-05	-0.237006	-0.302388	-0.144366	Heart_Left_Ventricle	386
80	ENSG00000204371.11	EHMT2	6	31879759	31897684	1.07094	445.93	38.2875	0.000700412	chr6_32479664_G_A_b38	581980	chr6	32479664	G	A	1	rs557710142	3	3	0.0205479	1	0.000144735	-1.28237	0.310603	0.237429	0.23812	0.400896	1.34E-05	-0.583049	-1.07505	NA	Kidney_Cortex	73
81	ENSG00000112164.5	GLP1R	6	39048798	39087743	0.984295	745.257	44.775	0.00311176	chr6_38755182_G_T_b38	-293616	chr6	38755182	G	T	1	rs12215108	18	19	0.130137	1	0.00219697	-0.806507	0.24921	0.904246	0.90465	0.607897	4.92E-06	-2.46095	-6.64386	-0.943126	Kidney_Cortex	73
82	ENSG00000181090.19	EHMT1	9	137618963	137870016	1.01324	768.706	44.7375	1.89E-05	chr9_136865846_G_A_b38	-753117	chr9	136865846	G	A	1	rs145852956	1	1	0.00684932	1	9.31E-06	-2.36278	0.47659	0.0132987	0.0135459	0.114519	5.67E-06	-3.75153	-4.36943	-4.36943	Kidney_Cortex	73
83	ENSG00000204371.11	EHMT2	6	31879759	31897684	1.0494	531.005	134.384	0.000214585	chr6_31306672_C_A_b38	-591012	chr6	31306672	C	A	1	rs35647108	57	63	0.151442	1	3.48E-05	-0.212228	0.0498855	0.0882912	0.0945473	0.121764	6.41E-05	-0.063823	-0.110697	0.001939	Liver	208
84	ENSG00000181090.19	EHMT1	9	137618963	137870016	1.02527	879.703	152.316	0.000170336	chr9_137546389_G_A_b38	-72574	chr9	137546389	G	A	1	rs2254139	69	77	0.185096	1	7.85E-05	0.320922	0.0792698	0.127891	0.131094	0.150609	3.53E-05	0.167925	0.116131	0.239124	Liver	208
85	ENSG00000204371.11	EHMT2	6	31879759	31897684	1.04928	552.568	353.36	4.92E-05	chr6_31471078_G_A_b38	-426606	chr6	31471078	G	A	1	rs7758414	15	15	0.0145631	1	5.21E-06	0.377557	0.081856	0.0190981	0.0219663	0.0150076	0.000195307	0.215097	-0.018454	0.470496	Lung	515
86	ENSG00000112164.5	GLP1R	6	39048798	39087743	1.03527	811.442	390.114	5.25E-09	chr6_39102251_T_A_b38	53453	chr6	39102251	T	A	1	rs9380828	311	395	0.383495	-1	4.47E-10	-0.31192	0.0488958	1.00E-04	2.71E-06	3.38E-06	0.000127978	-0.905916	-1.12219	-0.672563	Lung	515
87	ENSG00000181090.19	EHMT1	9	137618963	137870016	1.04246	1005.44	402.716	0.00132568	chr9_137577343_G_A_b38	-41620	chr9	137577343	G	A	1	rs72765173	15	15	0.0145631	1	0.000738446	-0.393069	0.115659	0.735489	0.721316	0.239577	0.00010536	-0.158394	-0.268784	-0.088862	Lung	515
88	ENSG00000204371.11	EHMT2	6	31879759	31897684	1.0691	509.237	94.4795	0.000344046	chr6_31253376_G_A_b38	-644308	chr6	31253376	G	A	1	rs2394946	93	124	0.430556	-1	5.83E-05	-0.236464	0.0567168	0.139105	0.1378	0.185562	4.92E-05	-0.090871	-0.140794	-0.048542	Minor_Salivary_Gland	144
89	ENSG00000112164.5	GLP1R	6	39048798	39087743	1.04791	824.227	106.194	0.000123698	chr6_39035777_G_A_b38	-13021	chr6	39035777	G	A	1	rs11963172	58	69	0.239583	1	4.81E-05	-0.429851	0.10188	0.0833917	0.0849881	0.140296	2.79E-05	-1.30173	-1.78689	-0.561122	Minor_Salivary_Gland	144
90	ENSG00000181090.19	EHMT1	9	137618963	137870016	1.032	1071.31	111.748	0.00263344	chr9_137314413_T_A_b38	-304550	chr9	137314413	T	A	1	rs9414733	45	50	0.173611	-1	0.00190896	-0.267658	0.084306	0.937266	0.937042	0.49051	2.01E-05	-0.091436	-0.158032	-0.032144	Minor_Salivary_Gland	144
91	ENSG00000204371.11	EHMT2	6	31879759	31897684	1.05979	537.774	502.853	8.62E-05	chr6_32619654_T_C_b38	721970	chr6	32619654	T	C	1	rs9271389	454	550	0.389518	-1	1.00E-05	0.0946297	0.021255	0.0342966	0.0366966	0.0163397	0.000309235	0.06713	0.037372	0.096195	Muscle_Skeletal	706
92	ENSG00000181090.19	EHMT1	9	137618963	137870016	1.03226	966.701	570.226	6.30E-10	chr9_137760913_C_T_b38	141950	chr9	137760913	C	T	1	rs4979636	399	482	0.34136	1	6.58E-11	0.135265	0.0203603	1.00E-04	3.78E-07	3.30E-07	0.000161048	0.144216	0.103002	0.166585	Muscle_Skeletal	706
93	ENSG00000204371.11	EHMT2	6	31879759	31897684	1.09142	559.539	365.348	8.89E-05	chr6_31926578_C_T_b38	28894	chr6	31926578	C	T	1	rs556679	123	128	0.120301	1	1.04E-05	0.140213	0.0314599	0.0318968	0.0353558	0.0153491	0.000323582	0.051806	0.031438	0.078036	Nerve_Tibial	532
94	ENSG00000112164.5	GLP1R	6	39048798	39087743	1.04117	876.763	409.326	2.87E-17	chr6_39009073_G_A_b38	-39725	chr6	39009073	G	A	1	rs28360624	169	181	0.170113	1	2.72E-19	-0.444029	0.0472804	1.00E-04	6.82E-15	9.19E-15	0.00018383	-1.9933	-2.81988	-1.38998	Nerve_Tibial	532
95	ENSG00000181090.19	EHMT1	9	137618963	137870016	1.06948	904.535	407.6	5.78E-05	chr9_137331908_T_A_b38	-287055	chr9	137331908	T	A	1	rs138973581	19	19	0.0178571	1	1.85E-05	-0.358139	0.0827683	0.0372963	0.0402164	0.0172387	0.00019047	-0.143137	-0.196886	-0.089755	Nerve_Tibial	532
96	ENSG00000204371.11	EHMT2	6	31879759	31897684	1.01345	611.029	107.231	0.000411891	chr6_32242084_C_T_b38	344400	chr6	32242084	C	T	1	rs507778	98	124	0.371257	1	0.000120269	-0.162898	0.0410481	0.222642	0.217018	0.224902	3.91E-05	-0.114781	-0.150297	-0.07419	Ovary	167
97	ENSG00000181090.19	EHMT1	9	137618963	137870016	1.05046	966.821	117.376	0.000314961	chr9_137065212_T_C_b38	-553751	chr9	137065212	T	C	1	rs140069694	5	5	0.0149701	1	0.000178205	-0.791589	0.204964	0.239188	0.240935	0.237965	2.87E-05	-0.331632	-0.550889	0.048315	Ovary	167
98	ENSG00000115263.14	GCG	2	162142873	162152404	1.0197	472.68	221.326	0.000492153	chr2_161525660_G_A_b38	-626744	chr2	161525660	G	A	1	rs72866989	12	13	0.0213115	1	0.000211935	-0.596222	0.158586	0.200682	0.199799	0.132372	0.000129654	-6.19001	-6.31834	-0.736659	Pancreas	305
99	ENSG00000204371.11	EHMT2	6	31879759	31897684	1.07195	536.483	197.278	0.00015552	chr6_31533771_G_A_b38	-363913	chr6	31533771	G	A	1	rs1055385	47	49	0.0803279	1	2.06E-05	-0.243467	0.0560777	0.0617938	0.064751	0.0565815	0.000134593	-0.077482	-0.125071	-0.028871	Pancreas	305
100	ENSG00000112164.5	GLP1R	6	39048798	39087743	1.04762	872.99	221.033	2.71E-11	chr6_39064045_A_G_b38	15247	chr6	39064045	A	G	1	rs880347	181	212	0.347541	1	1.38E-12	-0.433333	0.0580493	1.00E-04	1.00E-08	2.75E-08	7.68E-05	-0.480153	-0.58831	-0.417733	Pancreas	305
101	ENSG00000181090.19	EHMT1	9	137618963	137870016	1.02186	1001.06	228.21	0.000657997	chr9_136638178_G_T_b38	-980785	chr9	136638178	G	T	1	rs4880113	8	8	0.0131148	1	0.000362794	-0.68576	0.189684	0.483341	0.471999	0.237291	6.17E-05	-0.213064	-0.303919	-0.067123	Pancreas	305
102	ENSG00000204371.11	EHMT2	6	31879759	31897684	1.04119	543.224	158.504	0.00111276	chr6_32206228_G_C_b38	308544	chr6	32206228	G	C	1	rs28893520	48	49	0.103376	1	0.000277032	-0.238896	0.0645217	0.438843	0.433886	0.24889	9.05E-05	-0.170983	-0.240967	-0.117152	Pituitary	237
103	ENSG00000112164.5	GLP1R	6	39048798	39087743	1.01314	671.337	172.317	0.000554477	chr6_38720879_T_G_b38	-327919	chr6	38720879	T	G	1	rs149861956	10	10	0.021097	1	0.000221928	-0.882172	0.234471	0.305462	0.304781	0.20103	6.64E-05	-6.64386	-6.64386	-6.64386	Pituitary	237
104	ENSG00000181090.19	EHMT1	9	137618963	137870016	1.03987	774.112	174.645	0.000341787	chr9_137829105_G_C_b38	210142	chr9	137829105	G	C	1	rs60972653	10	15	0.0316456	1	0.000142204	-0.638196	0.16447	0.213615	0.216144	0.162272	6.32E-05	-0.131301	-0.209003	-0.037528	Pituitary	237
105	ENSG00000115263.14	GCG	2	162142873	162152404	1.02499	440.134	161.256	0.00015197	chr2_161896660_T_G_b38	-255744	chr2	161896660	T	G	1	rs145605013	11	11	0.0248869	1	5.98E-05	-1.03485	0.251754	0.0605939	0.0598036	0.0777238	8.38E-05	-6.64386	-6.64386	-6.64386	Prostate	221
106	ENSG00000204371.11	EHMT2	6	31879759	31897684	1.0657	553.025	145.224	6.29E-07	chr6_31355780_C_T_b38	-541904	chr6	31355780	C	T	1	rs2394985	2	3	0.00678733	1	2.64E-08	0.87194	0.149842	0.00029997	0.000200225	0.00061119	7.72E-05	0.575562	-0.007823	NA	Prostate	221
107	ENSG00000112164.5	GLP1R	6	39048798	39087743	1.03952	836.995	163.607	3.99E-05	chr6_38752043_G_A_b38	-296755	chr6	38752043	G	A	1	rs2654449	29	31	0.0701357	-1	1.55E-05	-0.649854	0.146301	0.0270973	0.0282116	0.0443439	4.65E-05	-1.56666	-2.03002	-0.977117	Prostate	221
108	ENSG00000181090.19	EHMT1	9	137618963	137870016	0.992839	992.421	169.14	0.000606568	chr9_136836275_G_A_b38	-782688	chr9	136836275	G	A	1	rs149114860	8	8	0.0180995	1	0.000389382	0.735661	0.20351	0.468852	0.45589	0.27097	3.28E-05	0.239113	0.101164	0.398864	Prostate	221
109	ENSG00000204371.11	EHMT2	6	31879759	31897684	1.05757	550.517	353.268	2.23E-07	chr6_31931897_CCCCCCCACCTCCCTCCCGGACGGCGCGGCTGGCCGGGCGGGGGGCTGAT_C_b38	34213	chr6	31931897	CCCCCCCACCTCCCTCCCGGACGGCGCGGCTGGCCGGGCGGGGGGCTGAT	C	1	rs1218955129	277	346	0.334623	1	5.67E-09	-0.143613	0.0241691	1.00E-04	7.14E-05	5.46E-05	0.000280281	-0.067482	-0.083627	-0.0413	Skin_Not_Sun_Exposed_Suprapubic	517
110	ENSG00000112164.5	GLP1R	6	39048798	39087743	1.01031	834.245	395.818	0.000496587	chr6_38999777_AAGAT_A_b38	-49021	chr6	38999777	AAGAT	A	1	rs139628518	15	15	0.0145068	1	0.000214601	0.572509	0.153413	0.349878	0.334347	0.108209	0.000164335	1.73179	1.21187	2.1907	Skin_Not_Sun_Exposed_Suprapubic	517
111	ENSG00000181090.19	EHMT1	9	137618963	137870016	1.06443	977.551	398.535	0.000318607	chr9_138046461_CT_C_b38	427498	chr9	138046461	CT	C	1	rs60742325	61	79	0.0764023	1	0.000137548	0.220099	0.0572291	0.239646	0.240107	0.0838873	0.000160476	0.093081	0.062851	0.1215	Skin_Not_Sun_Exposed_Suprapubic	517
112	ENSG00000204371.11	EHMT2	6	31879759	31897684	1.02482	548.49	425.453	6.10E-12	chr6_31904774_G_C_b38	7090	chr6	31904774	G	C	1	rs2763982	336	410	0.338843	1	1.23E-14	-0.19162	0.0241449	1.00E-04	2.04E-09	1.81E-09	0.000332631	-0.088208	-0.110245	-0.068589	Skin_Sun_Exposed_Lower_leg	605
113	ENSG00000112164.5	GLP1R	6	39048798	39087743	1.04799	893.626	475.714	0.000306299	chr6_39105303_T_C_b38	56505	chr6	39105303	T	C	1	rs41273120	18	18	0.014876	1	0.000128939	-0.577176	0.149656	0.223338	0.219657	0.0652728	0.000215324	-6.64386	-6.64386	-6.64386	Skin_Sun_Exposed_Lower_leg	605
114	ENSG00000181090.19	EHMT1	9	137618963	137870016	1.04356	968.494	480.52	0.000172806	chr9_137807544_T_G_b38	188581	chr9	137807544	T	G	1	rs12341744	52	63	0.0520661	1	7.40E-05	0.300737	0.075291	0.135398	0.139639	0.0450575	0.0001967	0.113053	0.080966	0.143816	Skin_Sun_Exposed_Lower_leg	605
115	ENSG00000115263.14	GCG	2	162142873	162152404	1.02881	527.274	122.942	9.02E-05	chr2_162408359_A_T_b38	255955	chr2	162408359	A	T	1	rs78350265	5	6	0.0172414	1	4.34E-05	-0.883675	0.209014	0.0409959	0.0419883	0.0615353	6.70E-05	-4.74879	-6.64386	-1.04002	Small_Intestine_Terminal_Ileum	174
116	ENSG00000204371.11	EHMT2	6	31879759	31897684	1.02477	517.274	108.404	0.00180272	chr6_31351342_A_G_b38	-546342	chr6	31351342	A	G	1	rs9391844	61	68	0.195402	1	0.000517733	-0.155783	0.0437861	0.596188	0.595758	0.305616	6.73E-05	-0.082798	-0.116923	-0.0421	Small_Intestine_Terminal_Ileum	174
117	ENSG00000112164.5	GLP1R	6	39048798	39087743	1.03962	830.5	120.456	0.000187697	chr6_38280335_T_C_b38	-768463	chr6	38280335	T	C	1	rs76134386	15	15	0.0431034	1	8.14E-05	1.05996	0.260744	0.132232	0.131613	0.130526	4.43E-05	1.49082	0.806363	2.15031	Small_Intestine_Terminal_Ileum	174
118	ENSG00000181090.19	EHMT1	9	137618963	137870016	1.04443	911.176	120.103	0.00249074	chr9_137659393_T_G_b38	40430	chr9	137659393	T	G	1	rs72765199	44	47	0.135057	1	0.00139665	0.231742	0.0710111	0.89375	0.888892	0.380905	4.11E-05	0.125575	0.075435	0.194938	Small_Intestine_Terminal_Ileum	174
119	ENSG00000115263.14	GCG	2	162142873	162152404	0.995744	460.142	167.35	0.00798503	chr2_162082144_C_G_b38	-70260	chr2	162082144	C	G	1	rs2193677	161	220	0.484582	1	0.00503862	-0.235068	0.0828238	0.974684	0.975226	0.341277	0.000134877	-0.336635	-0.840846	0.123244	Spleen	227
120	ENSG00000204371.11	EHMT2	6	31879759	31897684	1.02448	542.26	150.404	0.0011299	chr6_31336711_C_G_b38	-560973	chr6	31336711	C	G	1	rs380852	46	46	0.120419	1	0.000281488	0.256891	0.0693954	0.456661	0.446398	0.206908	0.000125655	0.095179	0.02755	0.148448	Spleen	227
121	ENSG00000181090.19	EHMT1	9	137618963	137870016	1.06107	804.33	165.342	0.00106652	chr9_136639437_C_A_b38	-979526	chr9	136639437	C	A	2	rs139885847	4	4	0.00884956	1	0.000500098	0.99695	0.281409	0.55735	0.548271	0.235632	9.48E-05	0.389266	0.137165	0.643575	Spleen	227
122	ENSG00000115263.14	GCG	2	162142873	162152404	0.957279	750.027	265.572	0.00386824	chr2_162502027_T_G_b38	349623	chr2	162502027	T	G	1	rs3736200	75	82	0.126543	1	0.00364527	-0.229402	0.0782119	0.945231	0.949715	0.38316	5.31E-05	-1.04061	-2.42365	-0.593538	Stomach	324
123	ENSG00000204371.11	EHMT2	6	31879759	31897684	1.05575	554.577	213.69	0.000403075	chr6_31169997_G_T_b38	-727687	chr6	31169997	G	T	1	rs3094193	194	237	0.365741	-1	7.17E-05	-0.111078	0.0275402	0.179907	0.179286	0.136939	0.000101824	-0.070778	-0.094658	-0.046633	Stomach	324
124	ENSG00000112164.5	GLP1R	6	39048798	39087743	1.06502	819.739	235.414	8.49E-07	chr6_39071682_G_C_b38	22884	chr6	39071682	G	C	1	rs2300616	232	301	0.464506	-1	1.41E-07	-0.335228	0.061992	0.00019998	0.000421565	0.000814504	7.10E-05	-0.938675	-1.24506	-0.757611	Stomach	324
125	ENSG00000181090.19	EHMT1	9	137618963	137870016	1.00599	1079.22	248.799	0.000398717	chr9_137679454_A_C_b38	60491	chr9	137679454	A	C	1	rs35383874	33	35	0.0540123	1	0.00023127	0.298038	0.0798475	0.352217	0.34687	0.210039	4.42E-05	0.173098	0.07172	0.323455	Stomach	324
126	ENSG00000204371.11	EHMT2	6	31879759	31897684	1.0698	519.343	211.436	2.13E-06	chr6_31883692_C_A_b38	-13992	chr6	31883692	C	A	1	rs2844458	176	216	0.335404	1	9.88E-08	-0.321897	0.0587494	0.00039996	0.00066548	0.000619069	0.000215355	-0.152706	-0.200863	-0.110644	Testis	322
127	ENSG00000112164.5	GLP1R	6	39048798	39087743	1.10572	789.501	232.595	0.00343761	chr6_39874607_T_C_b38	825809	chr6	39874607	T	C	1	rs6928182	12	12	0.0186335	1	0.00171867	0.687767	0.217163	0.916667	0.920383	0.28776	0.000155409	0.67339	0.405875	0.919674	Testis	322
128	ENSG00000181090.19	EHMT1	9	137618963	137870016	1.03356	848.262	237.614	2.50E-07	chr9_137811344_G_A_b38	192381	chr9	137811344	G	A	1	rs11789631	235	309	0.479814	-1	4.55E-08	0.19966	0.0354614	1.00E-04	0.000157192	0.000160193	0.000119457	0.043284	0.027974	0.062291	Testis	322
129	ENSG00000204371.11	EHMT2	6	31879759	31897684	1.0642	537.726	397.281	0.000128165	chr6_31355780_C_T_b38	-541904	chr6	31355780	C	T	1	rs2394985	11	13	0.011324	1	1.60E-05	0.283325	0.0650318	0.0529947	0.0544637	0.0203931	0.000359582	0.193914	0.054059	0.482448	Thyroid	574
130	ENSG00000112164.5	GLP1R	6	39048798	39087743	1.04586	783.578	436.829	9.05E-08	chr6_39063263_A_G_b38	14465	chr6	39063263	A	G	1	rs877446	414	533	0.464286	-1	9.39E-09	-0.302438	0.0517908	1.00E-04	4.49E-05	2.61E-05	0.000236784	-0.729874	-0.999206	-0.500873	Thyroid	574
131	ENSG00000181090.19	EHMT1	9	137618963	137870016	1.00651	935.929	452.197	0.000241969	chr9_137837193_CTAAT_C_b38	218230	chr9	137837193	CTAAT	C	1	rs145852381	58	59	0.0513937	1	0.000106457	-0.207649	0.0531563	0.198061	0.200098	0.0625047	0.000180686	-0.091887	-0.143573	-0.053117	Thyroid	574
132	ENSG00000204371.11	EHMT2	6	31879759	31897684	1.04994	509.608	84.4492	0.000444188	chr6_31137179_G_A_b38	-760505	chr6	31137179	G	A	1	rs9263724	74	91	0.352713	1	9.62E-05	-0.323661	0.0797733	0.184857	0.183542	0.241706	3.43E-05	-0.185586	-0.257576	-0.078356	Uterus	129
133	ENSG00000181090.19	EHMT1	9	137618963	137870016	1.0426	967.683	97.8555	0.000776053	chr9_137633380_A_AT_b38	14417	chr9	137633380	A	AT	1	rs199509388	4	4	0.0155039	1	0.000528977	0.996765	0.278648	0.508897	0.508092	0.375882	1.75E-05	0.391499	0.217693	0.545382	Uterus	129
134	ENSG00000204371.11	EHMT2	6	31879759	31897684	1.09562	445.621	91.6105	0.00135729	chr6_32558602_A_C_b38	660918	chr6	32558602	A	C	1	rs371119713	3	3	0.0106383	1	0.000309828	-1.42138	0.382208	0.410414	0.408602	0.313045	5.13E-05	-1.21771	-2.00229	-0.861667	Vagina	141
135	ENSG00000181090.19	EHMT1	9	137618963	137870016	1.03987	871.442	107.629	5.25E-05	chr9_136701978_A_G_b38	-916985	chr9	136701978	A	G	1	rs78861367	7	8	0.0283688	1	2.68E-05	0.955738	0.218496	0.0364964	0.0388277	0.0928505	2.08E-05	0.41672	0.192646	0.678532	Vagina	141
136	ENSG00000204371.11	EHMT2	6	31879759	31897684	1.06861	518.322	466.875	0.000241801	chr6_32058480_T_C_b38	160796	chr6	32058480	T	C	1	rs3130285	157	167	0.124627	-1	3.16E-05	-0.0754771	0.0179971	0.0953905	0.0988933	0.0463094	0.000264097	-0.07751	-0.115081	-0.049785	Whole_Blood	670
137	ENSG00000181090.19	EHMT1	9	137618963	137870016	1.03622	1002.32	541.172	2.25E-62	chr9_137647926_C_T_b38	28963	chr9	137647926	C	T	1	rs11137167	193	209	0.15597	1	5.85E-69	0.605594	0.0301675	1.00E-04	1.67E-61	1.67E-60	0.000125751	0.361317	0.327938	0.398478	Whole_Blood	670
