## Supplementary Figure S1, Table S1-S35 for "Generative AI and genetic analyses indicate metformin as a drug repurposing candidate for normal tension glaucoma": Table S14.xlsx

### Sheet: Table S14_gluconeogenic
Table S14.147 IVs mapped to Gluconeogenic enzymes
No	Gene ID	Genes	Chromosome	Start position of gene	End position of gene	beta_shape1	beta_shape2	true_df	pval_true_df	variant_id	tss_distance	chr	pos.exposure	effect_allele.exposure	other_allele.exposure	num_alt_per_site	SNP	minor_allele_samples	minor_allele_count	eaf.exposure	ref_factor	pval.exposure	beta.exposure	se.exposure	pval_perm	pval_beta	qval	pval_nominal_threshold	log2_aFC	log2_aFC_lower	log2_aFC_upper	tissue	samplesize.exposure
1	ENSG00000135932.10	CAB39	2	230712845	230821075	1.04623	952.133	447.549	0.00040845	chr2_230576356_T_C_b38	-136489	chr2	230576356	T	C	1	rs150609478	23	23	0.0197935	1	0.00015868	0.316386	0.0831396	0.298272	0.300965	0.0988091	0.000162832	0.16778	0.098895	0.2607	Adipose_Subcutaneous	581
2	ENSG00000266173.6	STRADA	17	63682336	63741986	1.0451	604.807	451.629	7.92E-11	chr17_63877111_G_A_b38	135125	chr17	63877111	G	A	1	rs2008018	323	393	0.33821	1	4.62E-12	-0.199964	0.0282214	1.00E-04	2.20E-08	2.20E-08	0.000255623	-0.078448	-0.104339	-0.058743	Adipose_Subcutaneous	581
3	ENSG00000118046.14	STK11	19	1177558	1228286	1.06857	2081.01	455.583	0.000455247	chr19_1536382_A_G_b38	358824	chr19	1536382	A	G	1	rs10164388	117	138	0.118761	1	0.000204722	-0.164307	0.0439305	0.592658	0.582144	0.163047	7.86E-05	-0.069229	-0.100723	-0.040953	Adipose_Subcutaneous	581
4	ENSG00000135932.10	CAB39	2	230712845	230821075	1.03085	1033.2	359.334	0.00297599	chr2_230893559_C_T_b38	180714	chr2	230893559	C	T	1	rs10183445	37	37	0.0394456	1	0.00174764	0.178697	0.0567045	0.94434	0.951187	0.307628	8.76E-05	0.108944	0.051309	0.163654	Adipose_Visceral_Omentum	469
5	ENSG00000266173.6	STRADA	17	63682336	63741986	1.0366	576.752	351.424	2.07E-10	chr17_63785529_A_G_b38	43543	chr17	63785529	A	G	1	rs2584641	257	315	0.335821	1	1.26E-11	-0.21248	0.0304533	1.00E-04	6.56E-08	1.12E-07	0.000159551	-0.098778	-0.116942	-0.078437	Adipose_Visceral_Omentum	469
6	ENSG00000118046.14	STK11	19	1177558	1228286	1.04532	2370.41	363.152	1.54E-05	chr19_1225000_A_G_b38	47442	chr19	1225000	A	G	1	rs7247576	217	246	0.26226	1	5.87E-06	-0.152428	0.0331874	0.0294971	0.0302905	0.0222471	3.98E-05	-0.0682	-0.10107	-0.042843	Adipose_Visceral_Omentum	469
7	ENSG00000135932.10	CAB39	2	230712845	230821075	1.01502	1215.63	180.353	0.000869912	chr2_230369760_TTTTG_T_b38	-343085	chr2	230369760	TTTTG	T	1	rs148805615	48	55	0.118026	1	0.000571893	-0.149809	0.0427673	0.648316	0.646539	0.329224	3.56E-05	-0.080907	-0.108256	-0.030984	Adrenal_Gland	233
8	ENSG00000266173.6	STRADA	17	63682336	63741986	1.04416	575.56	173.153	2.24E-07	chr17_63728941_CATT_C_b38	-13045	chr17	63728941	CATT	C	1	rs139149267	131	157	0.33691	1	4.56E-08	-0.29675	0.0521133	1.00E-04	8.52E-05	0.000217705	8.33E-05	-0.13585	-0.173743	-0.096192	Adrenal_Gland	233
9	ENSG00000118046.14	STK11	19	1177558	1228286	1.03666	2836.59	183.689	0.000373834	chr19_1691031_T_C_b38	513473	chr19	1691031	T	C	1	rs2058148	128	160	0.347826	1	0.000265122	-0.207574	0.0558611	0.63475	0.63842	0.327071	1.65E-05	-0.096992	-0.14899	-0.050549	Adrenal_Gland	233
10	ENSG00000135932.10	CAB39	2	230712845	230821075	1.15074	711.082	261.943	0.00211503	chr2_230757569_G_A_b38	44724	chr2	230757569	G	A	1	rs79906849	9	9	0.0116279	1	0.000720217	-0.404305	0.118383	0.735489	0.729036	0.263387	0.000175658	-0.18908	-0.276816	-0.071095	Artery_Aorta	387
11	ENSG00000266173.6	STRADA	17	63682336	63741986	1.06567	564.347	277.963	2.85E-06	chr17_63737421_C_T_b38	-4565	chr17	63737421	C	T	1	rs140302950	16	16	0.0206718	1	5.73E-07	-0.536663	0.105136	0.00059994	0.00102187	0.00100543	0.000177786	-0.208606	-0.248164	-0.159951	Artery_Aorta	387
12	ENSG00000118046.14	STK11	19	1177558	1228286	1.03232	2114.21	287.482	0.000706591	chr19_503308_A_G_b38	-674250	chr19	503308	A	G	1	rs12610121	46	48	0.0620155	1	0.000375214	0.169982	0.0472751	0.760061	0.765205	0.272599	4.32E-05	0.090038	0.036924	0.154663	Artery_Aorta	387
13	ENSG00000135932.10	CAB39	2	230712845	230821075	0.989563	1099.76	160.87	0.000285023	chr2_229719519_T_C_b38	-993326	chr2	229719519	T	C	1	rs143463296	26	26	0.0610329	1	0.000167706	0.238274	0.0619318	0.278986	0.273816	0.224429	2.52E-05	0.155576	0.104871	0.206775	Artery_Coronary	213
14	ENSG00000266173.6	STRADA	17	63682336	63741986	1.03625	606.454	157.423	0.000304815	chr17_63887683_T_C_b38	145697	chr17	63887683	T	C	1	rs2727301	86	97	0.2277	1	0.000152995	0.218387	0.0564054	0.155146	0.156043	0.1605	5.50E-05	0.10159	0.063211	0.141691	Artery_Coronary	213
15	ENSG00000118046.14	STK11	19	1177558	1228286	1.04667	3467.42	169.064	0.000503525	chr19_1970669_A_G_b38	793111	chr19	1970669	A	G	1	rs56187939	114	141	0.330986	1	0.000432754	-0.188298	0.052472	0.80791	0.812951	0.399747	1.00E-05	-0.082508	-0.121111	-0.021242	Artery_Coronary	213
16	ENSG00000135932.10	CAB39	2	230712845	230821075	1.05375	964.49	452.636	9.41E-05	chr2_230691898_A_G_b38	-20947	chr2	230691898	A	G	1	rs73995128	76	79	0.067637	1	3.16E-05	-0.141344	0.0336596	0.0729927	0.074415	0.0311555	0.0001635	-0.080419	-0.110741	-0.042023	Artery_Tibial	584
17	ENSG00000266173.6	STRADA	17	63682336	63741986	1.04154	610.003	455.573	2.82E-05	chr17_63700807_G_GCCCGGCAGC_b38	-41179	chr17	63700807	G	GCCCGGCAGC	1	rs147975726	311	366	0.318815	1	8.65E-06	-0.143517	0.0319358	0.0121988	0.0141283	0.00702816	0.00025096	-0.057917	-0.078614	-0.035839	Artery_Tibial	584
18	ENSG00000118046.14	STK11	19	1177558	1228286	1.03535	2714.5	475.325	4.11E-05	chr19_1220005_A_G_b38	42447	chr19	1220005	A	G	1	rs35369365	205	225	0.192637	1	2.00E-05	0.109039	0.0253287	0.0971903	0.0961584	0.0389058	5.56E-05	0.070488	0.035357	0.099008	Artery_Tibial	584
19	ENSG00000135932.10	CAB39	2	230712845	230821075	1.06702	848.313	94.25	6.95E-05	chr2_230970674_G_T_b38	257829	chr2	230970674	G	T	1	rs143680756	1	1	0.00387597	1	2.92E-05	-2.66663	0.609812	0.0436956	0.0459145	0.105382	2.45E-05	-2.16784	-2.32627	-2.32627	Brain_Amygdala	129
20	ENSG00000266173.6	STRADA	17	63682336	63741986	1.03245	497.268	95.418	0.000498719	chr17_64488045_T_A_b38	746059	chr17	64488045	T	A	1	rs62073201	15	16	0.0620155	1	0.000277535	0.420287	0.111673	0.211986	0.206631	0.240159	3.61E-05	0.128323	0.016055	0.228504	Brain_Amygdala	129
21	ENSG00000118046.14	STK11	19	1177558	1228286	1.01746	2288.56	99.5922	0.00023305	chr19_1916428_C_T_b38	738870	chr19	1916428	C	T	1	rs8109279	30	30	0.116279	1	0.000169131	0.36513	0.0935591	0.408072	0.404882	0.328111	7.34E-06	0.212745	0.11248	0.284383	Brain_Amygdala	129
22	ENSG00000135932.10	CAB39	2	230712845	230821075	1.04892	731.581	106.69	0.000932911	chr2_229833169_G_A_b38	-879676	chr2	229833169	G	A	1	rs6740255	2	2	0.00680272	1	0.000399258	-0.667997	0.183451	0.484511	0.471379	0.295356	4.41E-05	-0.406387	-0.658635	NA	Brain_Anterior_cingulate_cortex_BA24	147
23	ENSG00000266173.6	STRADA	17	63682336	63741986	1.05455	515.411	110.956	0.000467966	chr17_63503976_T_C_b38	-238010	chr17	63503976	T	C	1	rs7213888	98	124	0.421769	-1	0.00024333	0.186329	0.0492821	0.189404	0.193033	0.184194	6.39E-05	0.069041	0.028818	0.101635	Brain_Anterior_cingulate_cortex_BA24	147
24	ENSG00000118046.14	STK11	19	1177558	1228286	1.0005	2381.64	116.913	0.000853728	chr19_1446506_C_CG_b38	268948	chr19	1446506	C	CG	1	rs144192727	80	99	0.336735	1	0.000657188	-0.230558	0.0659314	0.872711	0.8691	0.407316	1.12E-05	-0.145148	-0.195608	-0.095366	Brain_Anterior_cingulate_cortex_BA24	147
25	ENSG00000135932.10	CAB39	2	230712845	230821075	1.07074	966.569	138.57	0.000269322	chr2_230997311_G_A_b38	284466	chr2	230997311	G	A	1	rs111729005	4	4	0.0103093	1	0.000122373	0.70078	0.177779	0.198572	0.201044	0.146029	5.88E-05	0.324766	0.205118	0.40473	Brain_Caudate_basal_ganglia	194
26	ENSG00000266173.6	STRADA	17	63682336	63741986	1.01188	734.085	147.518	0.000382588	chr17_62773983_G_A_b38	-968003	chr17	62773983	G	A	1	rs184286570	6	6	0.0154639	1	0.000284232	0.699052	0.188195	0.239818	0.239816	0.163263	6.35E-05	0.251904	0.122871	0.387439	Brain_Caudate_basal_ganglia	194
27	ENSG00000118046.14	STK11	19	1177558	1228286	1.01333	2372.53	144.089	0.000233829	chr19_1630133_G_A_b38	452575	chr19	1630133	G	A	1	rs72618602	7	7	0.0180412	1	0.000142261	0.756568	0.193896	0.431094	0.41931	0.229197	1.97E-05	0.212253	0.130601	0.297584	Brain_Caudate_basal_ganglia	194
28	ENSG00000135932.10	CAB39	2	230712845	230821075	1.04242	910.488	122.027	0.000386941	chr2_230022657_CT_C_b38	-690188	chr2	230022657	CT	C	1	rs74719218	99	116	0.33526	1	0.000188885	0.123621	0.0321985	0.276519	0.277884	0.16361	7.04E-05	0.05549	0.025745	0.082426	Brain_Cerebellar_Hemisphere	175
29	ENSG00000266173.6	STRADA	17	63682336	63741986	1.03021	569.105	123.333	0.000246504	chr17_63894275_T_C_b38	152289	chr17	63894275	T	C	1	rs2665811	103	133	0.38	-1	0.000125049	-0.116839	0.029575	0.123855	0.12164	0.0924743	0.000108331	-0.0295	-0.046312	-0.006142	Brain_Cerebellar_Hemisphere	175
30	ENSG00000118046.14	STK11	19	1177558	1228286	1.02652	2175.58	124.928	0.000107079	chr19_621076_G_A_b38	-556482	chr19	621076	G	A	1	rs144035257	13	14	0.04	1	5.63E-05	-0.479107	0.115173	0.193393	0.19737	0.130237	2.80E-05	-0.172343	-0.293389	0.008782	Brain_Cerebellar_Hemisphere	175
31	ENSG00000135932.10	CAB39	2	230712845	230821075	1.04757	842.649	149.954	0.000286188	chr2_230568135_G_GCAGGGAGTCAAGATTGCAC_b38	-144710	chr2	230568135	G	GCAGGGAGTCAAGATTGCAC	1	rs199884566	4	4	0.00956938	1	0.000117307	0.530642	0.13455	0.197164	0.195609	0.119726	8.81E-05	0.234184	0.174472	NA	Brain_Cerebellum	209
32	ENSG00000266173.6	STRADA	17	63682336	63741986	1.06291	565.845	151.638	1.16E-05	chr17_63810333_C_T_b38	68347	chr17	63810333	C	T	1	rs2727295	136	171	0.409091	-1	3.66E-06	-0.176211	0.036803	0.00379962	0.00464285	0.00535464	0.000137385	-0.081685	-0.108778	-0.059711	Brain_Cerebellum	209
33	ENSG00000118046.14	STK11	19	1177558	1228286	1.09181	2106.23	152.958	0.000371041	chr19_2023366_A_G_b38	845808	chr19	2023366	A	G	1	rs552474432	4	4	0.00956938	1	0.000182223	0.773596	0.20213	0.50838	0.499702	0.226899	4.01E-05	0.423256	0.222991	NA	Brain_Cerebellum	209
34	ENSG00000135932.10	CAB39	2	230712845	230821075	1.06968	787.284	143.424	0.000958942	chr2_230084454_T_C_b38	-628391	chr2	230084454	T	C	1	rs9798284	68	75	0.182927	-1	0.000395911	-0.0931689	0.0257593	0.499003	0.497422	0.242677	8.04E-05	-0.053049	-0.079007	-0.030667	Brain_Cortex	205
35	ENSG00000266173.6	STRADA	17	63682336	63741986	1.04092	601.9	150.192	0.000141703	chr17_63797521_AT_A_b38	55535	chr17	63797521	AT	A	1	rs56966266	108	127	0.309756	1	6.64E-05	-0.164702	0.0402349	0.0708929	0.0725589	0.0675804	9.60E-05	-0.100643	-0.136916	-0.075701	Brain_Cortex	205
36	ENSG00000118046.14	STK11	19	1177558	1228286	1.03019	2160.11	151.562	5.37E-05	chr19_339186_G_A_b38	-838372	chr19	339186	G	A	1	rs2084111	25	28	0.0682927	1	2.50E-05	-0.394025	0.0908401	0.103398	0.10123	0.0865805	2.58E-05	-0.189347	-0.277923	-0.065995	Brain_Cortex	205
37	ENSG00000135932.10	CAB39	2	230712845	230821075	1.05695	823.381	119.522	0.000229343	chr2_230923835_G_A_b38	210990	chr2	230923835	G	A	1	rs2164870	77	92	0.262857	1	8.98E-05	0.0969092	0.0239977	0.147293	0.152232	0.143109	5.22E-05	0.051272	0.022304	0.100792	Brain_Frontal_Cortex_BA9	175
38	ENSG00000266173.6	STRADA	17	63682336	63741986	1.03398	597.822	124.374	1.18E-05	chr17_63797521_AT_A_b38	55535	chr17	63797521	AT	A	1	rs56966266	91	113	0.322857	1	5.00E-06	-0.161452	0.0339477	0.00579942	0.00587159	0.0119868	6.63E-05	-0.092227	-0.135701	-0.062743	Brain_Frontal_Cortex_BA9	175
39	ENSG00000118046.14	STK11	19	1177558	1228286	1.10947	1858.28	120.854	0.000811148	chr19_772646_A_G_b38	-404912	chr19	772646	A	G	1	rs111648673	18	19	0.0542857	1	0.000399673	-0.396853	0.109294	0.748132	0.743248	0.36376	2.76E-05	-0.200867	-0.396724	-0.066907	Brain_Frontal_Cortex_BA9	175
40	ENSG00000135932.10	CAB39	2	230712845	230821075	1.03995	786.536	110.779	0.00166688	chr2_230058577_A_G_b38	-654268	chr2	230058577	A	G	1	rs115265723	6	6	0.0181818	1	0.000836265	-0.423369	0.123663	0.709929	0.716268	0.374024	3.78E-05	-0.292333	-0.371865	-0.186531	Brain_Hippocampus	165
41	ENSG00000266173.6	STRADA	17	63682336	63741986	1.03466	578.127	115.637	0.000262723	chr17_63546280_C_T_b38	-195706	chr17	63546280	C	T	1	rs9890263	108	128	0.387879	-1	0.000147639	0.184624	0.0471559	0.132618	0.129885	0.152016	5.04E-05	0.096815	0.059331	0.134948	Brain_Hippocampus	165
42	ENSG00000118046.14	STK11	19	1177558	1228286	0.997145	2472.72	118.469	0.000257636	chr19_1702129_C_CACTT_b38	524571	chr19	1702129	C	CACTT	1	rs138595851	3	3	0.00909091	1	0.000173801	-0.793387	0.204967	0.470837	0.472597	0.302275	1.01E-05	-0.675963	-0.923619	NA	Brain_Hippocampus	165
43	ENSG00000135932.10	CAB39	2	230712845	230821075	1.06486	624.261	111.795	0.00426053	chr2_230179539_T_C_b38	-533306	chr2	230179539	T	C	1	rs2396718	27	27	0.0794118	1	0.00204853	0.194259	0.061737	0.91	0.921841	0.441471	4.97E-05	0.059925	0.010995	0.156183	Brain_Hypothalamus	170
44	ENSG00000266173.6	STRADA	17	63682336	63741986	1.04191	548.557	119.831	0.000363534	chr17_63705560_C_T_b38	-36426	chr17	63705560	C	T	1	rs721575	109	151	0.444118	-1	0.000203987	-0.206155	0.0539329	0.166806	0.165611	0.180984	5.18E-05	-0.070098	-0.105771	-0.034348	Brain_Hypothalamus	170
45	ENSG00000118046.14	STK11	19	1177558	1228286	1.04765	2191.88	120.783	0.00118857	chr19_1015512_G_A_b38	-162046	chr19	1015512	G	A	1	rs3815171	33	35	0.102941	1	0.000769592	-0.281276	0.0816503	0.914155	0.919653	0.440933	1.33E-05	-0.141444	-0.217316	-0.057078	Brain_Hypothalamus	170
46	ENSG00000135932.10	CAB39	2	230712845	230821075	1.0486	831.796	145.183	0.00650979	chr2_230921999_G_A_b38	209154	chr2	230921999	G	A	1	rs77678943	9	9	0.0222772	1	0.00404392	-0.265302	0.09097	0.99602	0.99509	0.390263	6.12E-05	-0.131891	-0.245569	0.01129	Brain_Nucleus_accumbens_basal_ganglia	202
47	ENSG00000266173.6	STRADA	17	63682336	63741986	1.04177	587.303	147.635	0.000167314	chr17_63894671_A_G_b38	152685	chr17	63894671	A	G	1	rs149607731	10	10	0.0247525	1	8.04E-05	0.530716	0.13116	0.0824918	0.0833392	0.0824314	8.47E-05	0.195089	0.061332	0.293987	Brain_Nucleus_accumbens_basal_ganglia	202
48	ENSG00000118046.14	STK11	19	1177558	1228286	1.05428	2155.93	147.809	0.000201991	chr19_989048_C_T_b38	-188510	chr19	989048	C	T	1	rs3815164	4	4	0.0121951	1	9.97E-05	0.842589	0.211147	0.323843	0.3276	0.200818	2.41E-05	0.318912	0.115608	0.541598	Brain_Nucleus_accumbens_basal_ganglia	202
49	ENSG00000135932.10	CAB39	2	230712845	230821075	1.03602	867.123	116.898	3.40E-05	chr2_230222687_C_T_b38	-490158	chr2	230222687	C	T	1	rs11894013	1	1	0.00294118	1	1.23E-05	1.67781	0.369003	0.0232977	0.025191	0.0392442	4.62E-05	0.782429	0.756469	0.756469	Brain_Putamen_basal_ganglia	170
50	ENSG00000266173.6	STRADA	17	63682336	63741986	1.00392	640.541	122.891	0.0015098	chr17_63890425_G_A_b38	148439	chr17	63890425	G	A	1	rs141016730	6	6	0.0176471	1	0.00109992	-0.579259	0.17352	0.623676	0.618375	0.319284	5.55E-05	-0.179474	-0.282057	-0.093798	Brain_Putamen_basal_ganglia	170
51	ENSG00000118046.14	STK11	19	1177558	1228286	1.02604	1853.62	117.914	0.000422929	chr19_1141715_G_A_b38	-35843	chr19	1141715	G	A	1	rs34118004	76	87	0.255882	1	0.000213625	-0.236233	0.0620074	0.533014	0.53124	0.29343	2.08E-05	-0.11506	-0.15798	-0.054515	Brain_Putamen_basal_ganglia	170
52	ENSG00000135932.10	CAB39	2	230712845	230821075	1.03632	997.342	95.4568	0.000972813	chr2_230868263_C_A_b38	155418	chr2	230868263	C	A	2	rs182150357	9	9	0.0365854	1	0.000690886	0.516237	0.147442	0.61752	0.605322	0.379328	2.20E-05	0.122436	0.003676	0.244806	Brain_Spinal_cord_cervical_c-1	126
53	ENSG00000266173.6	STRADA	17	63682336	63741986	1.05901	457.713	90.7422	0.0032603	chr17_62950688_T_A_b38	-791298	chr17	62950688	T	A	1	rs77828775	12	13	0.0515873	1	0.00190429	0.395532	0.124048	0.756614	0.756613	0.423148	5.26E-05	0.113767	0.018959	0.21523	Brain_Spinal_cord_cervical_c-1	126
54	ENSG00000118046.14	STK11	19	1177558	1228286	1.03009	2130.47	95.082	0.000395957	chr19_728095_C_T_b38	-449463	chr19	728095	C	T	1	rs112970990	4	4	0.015873	1	0.000260299	-1.06678	0.281791	0.561099	0.556046	0.363077	1.00E-05	-0.65969	-0.93715	NA	Brain_Spinal_cord_cervical_c-1	126
55	ENSG00000135932.10	CAB39	2	230712845	230821075	1.04472	849.485	80.8648	0.000120885	chr2_230958876_T_A_b38	246031	chr2	230958876	T	A	1	rs59985636	4	4	0.0175439	1	5.48E-05	0.8811	0.207873	0.0859914	0.0863535	0.169881	1.84E-05	0.283344	0.005487	0.544204	Brain_Substantia_nigra	114
56	ENSG00000266173.6	STRADA	17	63682336	63741986	1.01657	531.252	82.5857	0.000202441	chr17_63620109_G_T_b38	-121877	chr17	63620109	G	T	1	rs6504168	58	64	0.280702	1	0.000114138	0.301074	0.0745669	0.0986901	0.0975404	0.18166	2.58E-05	0.145216	0.08419	0.185388	Brain_Substantia_nigra	114
57	ENSG00000118046.14	STK11	19	1177558	1228286	1.04638	2104.07	83.1941	0.0001839	chr19_2169225_C_T_b38	991667	chr19	2169225	C	T	1	rs56278961	8	8	0.0350877	1	0.000109185	-0.842258	0.207968	0.306867	0.299558	0.313992	7.48E-06	-0.713133	-0.905504	-0.463542	Brain_Substantia_nigra	114
58	ENSG00000135932.10	CAB39	2	230712845	230821075	1.0497	895.142	287.256	0.000689641	chr2_230677807_T_C_b38	-35038	chr2	230677807	T	C	1	rs114708591	59	59	0.074495	1	0.000299578	0.157017	0.0429588	0.444691	0.436752	0.231703	7.28E-05	0.1177	0.076923	0.19131	Breast_Mammary_Tissue	396
59	ENSG00000266173.6	STRADA	17	63682336	63741986	1.05795	636.643	292.142	0.000821474	chr17_63462964_A_C_b38	-279022	chr17	63462964	A	C	1	rs146645879	9	9	0.0113636	1	0.000408834	0.636443	0.178214	0.383378	0.379598	0.211412	0.000105094	0.400003	0.149305	0.970505	Breast_Mammary_Tissue	396
60	ENSG00000118046.14	STK11	19	1177558	1228286	1.11948	1812.95	281.748	0.000464282	chr19_1547397_C_G_b38	369839	chr19	1547397	C	G	1	rs113036782	17	18	0.0227273	1	0.000165955	-0.464279	0.121852	0.52963	0.514824	0.256805	4.43E-05	-0.298343	-0.493491	-0.209459	Breast_Mammary_Tissue	396
61	ENSG00000135932.10	CAB39	2	230712845	230821075	1.04817	1005.18	368.1	0.000207767	chr2_230211910_T_C_b38	-500935	chr2	230211910	T	C	1	rs3769839	101	107	0.110766	1	8.52E-05	0.141258	0.0355916	0.170965	0.170728	0.053258	0.000191607	0.054152	0.030544	0.080151	Cells_Cultured_fibroblasts	483
62	ENSG00000266173.6	STRADA	17	63682336	63741986	1.0398	583.234	361.798	2.47E-18	chr17_63797521_AT_A_b38	55535	chr17	63797521	AT	A	1	rs56966266	270	318	0.329193	1	1.04E-20	-0.354455	0.0359751	1.00E-04	3.63E-16	4.94E-16	0.000323993	-0.114499	-0.138202	-0.09659	Cells_Cultured_fibroblasts	483
63	ENSG00000118046.14	STK11	19	1177558	1228286	1.04674	2386.35	375.158	8.47E-06	chr19_1226902_G_T_b38	49344	chr19	1226902	G	T	1	rs72618592	181	197	0.203934	1	2.98E-06	-0.137746	0.029074	0.0144986	0.0163333	0.00669713	8.05E-05	-0.049982	-0.076927	-0.029023	Cells_Cultured_fibroblasts	483
64	ENSG00000135932.10	CAB39	2	230712845	230821075	1.04568	962.017	109.538	0.000807155	chr2_230861457_G_A_b38	148612	chr2	230861457	G	A	1	rs6747010	41	44	0.14966	1	0.000405317	-0.315843	0.0868424	0.517848	0.518697	0.356338	2.77E-05	-0.185659	-0.275656	-0.065575	Cells_EBV-transformed_lymphocytes	147
65	ENSG00000266173.6	STRADA	17	63682336	63741986	1.06088	580.146	109.693	9.31E-05	chr17_63523547_G_C_b38	-218439	chr17	63523547	G	C	1	rs191467632	6	6	0.0204082	1	3.75E-05	-1.14369	0.267256	0.0385961	0.0428118	0.0819949	4.87E-05	-0.425861	-0.569078	-0.344705	Cells_EBV-transformed_lymphocytes	147
66	ENSG00000118046.14	STK11	19	1177558	1228286	1.02901	2418.06	113.755	0.00028841	chr19_1524066_C_G_b38	346508	chr19	1524066	C	G	1	rs2277751	67	76	0.258503	1	0.000173253	0.355343	0.0917107	0.489247	0.488237	0.345796	1.03E-05	0.124484	0.086775	0.175417	Cells_EBV-transformed_lymphocytes	147
67	ENSG00000135932.10	CAB39	2	230712845	230821075	1.10741	632.911	212.249	0.00260872	chr2_230315553_C_A_b38	-397292	chr2	230315553	C	A	1	rs113414406	5	5	0.00786164	1	0.000802776	-0.5549	0.163628	0.794444	0.777092	0.296398	0.000138918	-0.345908	-0.448837	NA	Colon_Sigmoid	318
68	ENSG00000266173.6	STRADA	17	63682336	63741986	1.05193	528.585	228.918	2.23E-05	chr17_63862575_T_A_b38	120589	chr17	63862575	T	A	1	rs2584603	171	203	0.319182	1	5.47E-06	-0.156974	0.0338213	0.00889911	0.00909184	0.009908	0.000141674	-0.097688	-0.129487	-0.059408	Colon_Sigmoid	318
69	ENSG00000118046.14	STK11	19	1177558	1228286	0.969375	2629.07	247.282	0.000136728	chr19_1365609_A_G_b38	188051	chr19	1365609	A	G	1	rs2526133	229	311	0.488994	1	8.37E-05	0.121656	0.0304441	0.324368	0.316441	0.164923	2.18E-05	0.069829	0.038874	0.099964	Colon_Sigmoid	318
70	ENSG00000135932.10	CAB39	2	230712845	230821075	1.03738	1003.11	265.086	9.12E-05	chr2_230399567_A_G_b38	-313278	chr2	230399567	A	G	1	rs11675135	165	193	0.262228	1	3.34E-05	0.102654	0.0243629	0.0754925	0.0785608	0.0561957	7.87E-05	0.070669	0.040001	0.094428	Colon_Transverse	368
71	ENSG00000266173.6	STRADA	17	63682336	63741986	1.01647	714.164	274.792	0.000697496	chr17_64334251_C_T_b38	592265	chr17	64334251	C	T	1	rs8066504	29	29	0.0394022	1	0.000413851	-0.270206	0.0756583	0.386188	0.384436	0.180626	0.000103712	-0.154331	-0.22392	-0.085029	Colon_Transverse	368
72	ENSG00000118046.14	STK11	19	1177558	1228286	1.03841	2607.67	274.719	0.000134845	chr19_1532122_T_C_b38	354564	chr19	1532122	T	C	1	rs8110745	247	324	0.440217	-1	7.00E-05	-0.08918	0.0221127	0.28478	0.279148	0.145212	3.04E-05	-0.043996	-0.064365	-0.023395	Colon_Transverse	368
73	ENSG00000135932.10	CAB39	2	230712845	230821075	1.04191	822.58	239.229	0.00129173	chr2_230293612_A_G_b38	-419233	chr2	230293612	A	G	1	rs574511579	7	7	0.0106061	1	0.000559595	0.364284	0.104338	0.640026	0.637165	0.282949	8.31E-05	0.180262	0.008819	0.381755	Esophagus_Gastroesophageal_Junction	330
74	ENSG00000266173.6	STRADA	17	63682336	63741986	1.02175	595.017	246.506	9.95E-07	chr17_63797521_AT_A_b38	55535	chr17	63797521	AT	A	1	rs56966266	187	233	0.35303	1	2.36E-07	-0.147516	0.0278261	0.00049995	0.000498724	0.000720854	0.000107771	-0.069332	-0.09159	-0.044073	Esophagus_Gastroesophageal_Junction	330
75	ENSG00000118046.14	STK11	19	1177558	1228286	1.09166	2334.62	249.219	0.000408183	chr19_1484434_C_T_b38	306876	chr19	1484434	C	T	1	rs117696321	6	6	0.00909091	1	0.00020448	0.74972	0.199184	0.586409	0.574305	0.264523	3.40E-05	0.329484	0.206296	0.55842	Esophagus_Gastroesophageal_Junction	330
76	ENSG00000135932.10	CAB39	2	230712845	230821075	1.03057	1029.86	383.591	1.63E-07	chr2_230818772_CTT_C_b38	105927	chr2	230818772	CTT	C	1	rs16836174	138	152	0.152918	1	3.28E-08	-0.118389	0.0210303	0.00019998	0.000127147	9.40E-05	0.000136331	-0.098878	-0.124651	-0.073586	Esophagus_Mucosa	497
77	ENSG00000266173.6	STRADA	17	63682336	63741986	1.02958	550.122	372.311	2.70E-05	chr17_63735635_T_G_b38	-6351	chr17	63735635	T	G	1	rs6504179	297	356	0.358149	-1	6.95E-06	0.126206	0.027727	0.0122988	0.0128625	0.00698629	0.00025456	0.062625	0.045107	0.079603	Esophagus_Mucosa	497
78	ENSG00000118046.14	STK11	19	1177558	1228286	1.05573	2772.28	397.195	7.16E-08	chr19_1209715_C_G_b38	32157	chr19	1209715	C	G	1	rs8111699	356	477	0.479879	1	2.32E-08	-0.111128	0.0195202	1.00E-04	0.000120351	8.92E-05	5.39E-05	-0.07416	-0.09331	-0.056096	Esophagus_Mucosa	497
79	ENSG00000135932.10	CAB39	2	230712845	230821075	1.06033	988.854	350.215	4.59E-05	chr2_230755489_A_G_b38	42644	chr2	230755489	A	G	1	rs2954123	17	17	0.0182796	-1	1.50E-05	0.257484	0.0587377	0.0334967	0.0357923	0.0189349	0.000139459	0.092644	0.018914	0.136423	Esophagus_Muscularis	465
80	ENSG00000266173.6	STRADA	17	63682336	63741986	1.01841	570.777	348.229	1.73E-09	chr17_63785529_A_G_b38	43543	chr17	63785529	A	G	1	rs2584641	250	296	0.31828	1	1.42E-10	-0.154869	0.0235052	1.00E-04	7.59E-07	7.70E-07	0.000216822	-0.081611	-0.105239	-0.061916	Esophagus_Muscularis	465
81	ENSG00000118046.14	STK11	19	1177558	1228286	1.06321	2297.21	355.5	8.45E-05	chr19_490943_G_A_b38	-686615	chr19	490943	G	A	1	rs7258026	60	70	0.0752688	1	3.41E-05	0.180572	0.043071	0.151759	0.154182	0.0653843	6.05E-05	0.08911	0.054457	0.119211	Esophagus_Muscularis	465
82	ENSG00000135932.10	CAB39	2	230712845	230821075	1.05123	925.865	264.766	0.000631374	chr2_230684726_C_T_b38	-28119	chr2	230684726	C	T	1	rs77675280	15	15	0.0201613	1	0.000261623	0.235773	0.0638197	0.423793	0.418025	0.193278	8.92E-05	0.206656	0.122515	0.299555	Heart_Atrial_Appendage	372
83	ENSG00000266173.6	STRADA	17	63682336	63741986	1.04409	577.223	267.111	5.46E-05	chr17_63844742_G_C_b38	102756	chr17	63844742	G	C	1	rs2727324	213	263	0.353495	1	1.78E-05	-0.142334	0.0326394	0.0258974	0.0261263	0.0224331	0.000140132	-0.082876	-0.111154	-0.056161	Heart_Atrial_Appendage	372
84	ENSG00000118046.14	STK11	19	1177558	1228286	1.03458	2530.6	278.79	0.000155163	chr19_1209126_TGCCTGTGCCTGGTCTCTGTGAGATGGGTTGGTCAGGGGCTAGGCAGA_T_b38	31568	chr19	1209126	TGCCTGTGCCTGGTCTCTGTGAGATGGGTTGGTCAGGGGCTAGGCAGA	T	1	rs138565237	177	213	0.28629	1	8.24E-05	0.11528	0.02888	0.315873	0.308695	0.157146	3.11E-05	0.071271	0.041504	0.0948	Heart_Atrial_Appendage	372
85	ENSG00000135932.10	CAB39	2	230712845	230821075	0.99347	1018.66	284.122	0.00106434	chr2_230457969_G_A_b38	-254876	chr2	230457969	G	A	1	rs115495162	22	22	0.0284974	1	0.000556495	-0.175779	0.0504014	0.648316	0.66472	0.280136	6.13E-05	-0.050844	-0.14771	0.00658	Heart_Left_Ventricle	386
86	ENSG00000266173.6	STRADA	17	63682336	63741986	1.08081	566.083	271.686	0.00501029	chr17_63623627_G_A_b38	-118359	chr17	63623627	G	A	1	rs143907129	17	17	0.0220207	1	0.00247002	-0.328767	0.107739	0.932898	0.932482	0.349285	0.000144538	-0.217564	-0.315147	-0.074379	Heart_Left_Ventricle	386
87	ENSG00000118046.14	STK11	19	1177558	1228286	1.05319	2039.16	282.116	0.000391554	chr19_1220005_A_G_b38	42447	chr19	1220005	A	G	1	rs35369365	135	147	0.190415	1	0.000174759	0.121209	0.0319119	0.534437	0.525274	0.239719	3.70E-05	0.081818	0.039549	0.116758	Heart_Left_Ventricle	386
88	ENSG00000135932.10	CAB39	2	230712845	230821075	1.09787	832.041	43.8375	0.00129031	chr2_231334790_T_C_b38	621945	chr2	231334790	T	C	1	rs78265729	4	4	0.0273973	1	0.000754198	-0.816736	0.226934	0.627586	0.617868	0.535262	8.26E-06	-0.241301	-0.741901	0.031605	Kidney_Cortex	73
89	ENSG00000266173.6	STRADA	17	63682336	63741986	1.01719	483.16	45.4313	9.28E-06	chr17_64501412_T_G_b38	759426	chr17	64501412	T	G	1	rs59298349	11	11	0.0753425	1	5.16E-06	-0.809893	0.157858	0.00229977	0.00404803	0.0503627	9.22E-06	-0.202191	-0.397339	-0.04862	Kidney_Cortex	73
90	ENSG00000118046.14	STK11	19	1177558	1228286	1.02573	1688.13	44.175	0.00113591	chr19_1247051_G_A_b38	69493	chr19	1247051	G	A	1	rs111791135	4	4	0.0273973	1	0.000688858	-1.11692	0.307782	0.857021	0.847099	0.594018	2.77E-06	-0.343266	-0.553826	-0.14134	Kidney_Cortex	73
91	ENSG00000135932.10	CAB39	2	230712845	230821075	1.02615	956.067	151.725	0.000276597	chr2_230022907_T_C_b38	-689938	chr2	230022907	T	C	1	rs191877840	5	5	0.0120192	1	0.00012974	-0.609189	0.155488	0.221411	0.221556	0.205963	3.26E-05	-0.400693	-0.771683	-0.192479	Liver	208
92	ENSG00000266173.6	STRADA	17	63682336	63741986	1.02835	601.81	153.513	0.000276865	chr17_63889105_C_G_b38	147119	chr17	63889105	C	G	1	rs2665838	94	110	0.264423	1	0.000142227	0.18935	0.04863	0.14239	0.143953	0.159101	5.23E-05	0.107694	0.071593	0.172764	Liver	208
93	ENSG00000118046.14	STK11	19	1177558	1228286	1.0272	2373.87	156.007	5.91E-05	chr19_584358_C_T_b38	-593200	chr19	584358	C	T	1	rs10408509	20	21	0.0504808	1	3.07E-05	-0.524135	0.122308	0.123596	0.122435	0.144496	1.32E-05	-0.325623	-0.4903	-0.168944	Liver	208
94	ENSG00000135932.10	CAB39	2	230712845	230821075	1.05464	912.083	389.212	4.12E-08	chr2_230710392_CTG_C_b38	-2453	chr2	230710392	CTG	C	1	rs75839154	141	155	0.150485	1	4.46E-09	-0.189189	0.0316113	1.00E-04	2.10E-05	2.37E-05	0.000120059	-0.094612	-0.118495	-0.068403	Lung	515
95	ENSG00000266173.6	STRADA	17	63682336	63741986	1.04109	605.265	395.22	9.22E-06	chr17_63619399_G_A_b38	-122587	chr17	63619399	G	A	1	rs72845891	272	335	0.325243	1	2.52E-06	-0.135672	0.0284546	0.00339966	0.004415	0.00353871	0.000174353	-0.067301	-0.089025	-0.048722	Lung	515
96	ENSG00000118046.14	STK11	19	1177558	1228286	1.03722	2542.53	409.365	2.11E-06	chr19_1211543_C_G_b38	33985	chr19	1211543	C	G	1	rs7259033	363	490	0.481336	1	7.62E-07	-0.100335	0.0200008	0.00449955	0.00433338	0.00347825	4.11E-05	-0.060149	-0.079832	-0.035928	Lung	515
97	ENSG00000135932.10	CAB39	2	230712845	230821075	1.08628	809.596	103.707	0.000708572	chr2_230261839_G_A_b38	-451006	chr2	230261839	G	A	1	rs112008555	8	8	0.0277778	1	0.000285126	0.592281	0.15839	0.404772	0.395524	0.321791	3.31E-05	0.201867	0.12264	0.342721	Minor_Salivary_Gland	144
98	ENSG00000266173.6	STRADA	17	63682336	63741986	1.05049	618.074	109.296	0.000371913	chr17_62837736_C_T_b38	-904250	chr17	62837736	C	T	1	rs141087076	7	7	0.0243056	1	0.000203543	-0.729624	0.190337	0.18658	0.185999	0.218085	3.77E-05	-0.372407	-0.505719	-0.24652	Minor_Salivary_Gland	144
99	ENSG00000118046.14	STK11	19	1177558	1228286	1.00684	2516.61	112.574	0.000161044	chr19_1738305_T_G_b38	560747	chr19	1738305	T	G	1	rs62130117	43	48	0.171429	1	0.00010443	-0.367276	0.0914772	0.334783	0.329989	0.293826	7.69E-06	-0.215595	-0.329436	-0.107373	Minor_Salivary_Gland	144
100	ENSG00000135932.10	CAB39	2	230712845	230821075	1.02396	983.616	565.785	8.27E-12	chr2_230669201_A_G_b38	-43644	chr2	230669201	A	G	1	rs74635032	214	237	0.167847	1	4.30E-13	-0.198962	0.0268834	1.00E-04	5.15E-09	5.25E-09	0.000155072	-0.157577	-0.199495	-0.112617	Muscle_Skeletal	706
101	ENSG00000266173.6	STRADA	17	63682336	63741986	1.0074	661.213	573.72	0.000591868	chr17_64340651_A_G_b38	598665	chr17	64340651	A	G	1	rs8080232	46	55	0.0389518	-1	0.000297893	-0.272542	0.0749307	0.328412	0.320451	0.100828	0.000221263	-0.18502	-0.238238	-0.138399	Muscle_Skeletal	706
102	ENSG00000118046.14	STK11	19	1177558	1228286	1.04613	2421.39	577.089	4.29E-05	chr19_478060_T_C_b38	-699498	chr19	478060	T	C	1	rs10421720	98	112	0.0793201	1	1.74E-05	-0.166585	0.0384856	0.0842916	0.0869161	0.0347719	6.65E-05	-0.11697	-0.152894	-0.072987	Muscle_Skeletal	706
103	ENSG00000135932.10	CAB39	2	230712845	230821075	0.985841	1042.33	419.443	0.00245746	chr2_231261665_A_G_b38	548820	chr2	231261665	A	G	1	rs55775943	95	103	0.0968045	1	0.00147972	0.10797	0.0337633	0.925994	0.925017	0.23231	0.000134547	0.047654	0.029322	0.077143	Nerve_Tibial	532
104	ENSG00000266173.6	STRADA	17	63682336	63741986	1.00973	621.483	413.995	3.52E-12	chr17_63711499_C_T_b38	-30487	chr17	63711499	C	T	1	rs4480868	308	372	0.349624	1	2.01E-13	-0.191862	0.0253374	1.00E-04	1.79E-09	1.70E-09	0.000239981	-0.068503	-0.085485	-0.047626	Nerve_Tibial	532
105	ENSG00000118046.14	STK11	19	1177558	1228286	1.07231	2627.85	422.725	0.000338134	chr19_572878_T_C_b38	-604680	chr19	572878	T	C	1	rs2072307	105	112	0.105263	1	0.000178838	0.145441	0.0384978	0.564262	0.556251	0.157114	6.60E-05	0.063911	0.036915	0.090822	Nerve_Tibial	532
106	ENSG00000135932.10	CAB39	2	230712845	230821075	1.05774	956.407	115.429	0.000506695	chr2_230914278_A_G_b38	201433	chr2	230914278	A	G	1	rs10498253	26	26	0.0778443	1	0.000264256	-0.304203	0.0810467	0.367205	0.356653	0.292462	2.98E-05	-0.213368	-0.276979	-0.120196	Ovary	167
107	ENSG00000266173.6	STRADA	17	63682336	63741986	1.01599	582.609	116.756	3.15E-06	chr17_63885518_C_T_b38	143532	chr17	63885518	C	T	1	rs2854188	98	124	0.371257	1	1.16E-06	-0.329259	0.0644604	0.00179982	0.00164615	0.00566505	4.14E-05	-0.122221	-0.172681	-0.071964	Ovary	167
108	ENSG00000118046.14	STK11	19	1177558	1228286	1.03315	2954.29	123.143	0.000741789	chr19_2128335_CG_C_b38	950777	chr19	2128335	CG	C	1	rs59442178	12	13	0.0389222	1	0.000611894	0.428496	0.121933	0.878841	0.881971	0.458253	8.76E-06	0.232166	0.165764	0.388505	Ovary	167
109	ENSG00000135932.10	CAB39	2	230712845	230821075	1.06415	1025.46	223.145	0.000217168	chr2_230824803_G_A_b38	111958	chr2	230824803	G	A	1	rs35339521	127	147	0.240984	1	9.05E-05	-0.140406	0.0352806	0.170673	0.17563	0.120864	6.88E-05	-0.050836	-0.086464	-0.023989	Pancreas	305
110	ENSG00000266173.6	STRADA	17	63682336	63741986	1.02856	681.077	229.224	0.000124821	chr17_63663753_G_A_b38	-78233	chr17	63663753	G	A	1	rs72847305	70	76	0.12459	1	6.15E-05	-0.23626	0.0579593	0.0734927	0.0749886	0.0636472	9.26E-05	-0.116856	-0.165044	-0.076434	Pancreas	305
111	ENSG00000118046.14	STK11	19	1177558	1228286	1.00492	2667.49	233.362	0.000131614	chr19_1664996_G_A_b38	487438	chr19	1664996	G	A	1	rs35184481	42	46	0.0754098	1	7.57E-05	-0.260119	0.0646325	0.292861	0.293823	0.173182	2.19E-05	-0.146552	-0.210956	-0.085785	Pancreas	305
112	ENSG00000135932.10	CAB39	2	230712845	230821075	1.04662	802.619	173.606	4.30E-06	chr2_230721324_A_G_b38	8479	chr2	230721324	A	G	1	rs62193604	66	73	0.154008	1	9.74E-07	-0.264092	0.0522283	0.00209979	0.00259378	0.00468985	6.24E-05	-0.122665	-0.160454	-0.075477	Pituitary	237
113	ENSG00000266173.6	STRADA	17	63682336	63741986	1.03355	555.283	178.493	5.52E-06	chr17_63930872_T_C_b38	188886	chr17	63930872	T	C	1	rs2005132	120	142	0.299578	-1	1.80E-06	0.169606	0.0344545	0.0019998	0.00248201	0.00450734	8.62E-05	0.081303	0.044582	0.108576	Pituitary	237
114	ENSG00000118046.14	STK11	19	1177558	1228286	1.05866	3024.22	190.286	0.000860548	chr19_1989451_G_A_b38	811893	chr19	1989451	G	A	1	rs117350053	5	5	0.0105485	1	0.000696425	0.667714	0.19379	0.91	0.917838	0.388439	1.72E-05	0.485873	0.191902	0.910745	Pituitary	237
115	ENSG00000135932.10	CAB39	2	230712845	230821075	1.05382	900.483	161.292	0.000349122	chr2_230856768_C_T_b38	143923	chr2	230856768	C	T	1	rs79971534	30	30	0.0678733	1	0.000151477	-0.250765	0.0647883	0.253932	0.24655	0.192574	4.55E-05	-0.157391	-0.249867	-0.063108	Prostate	221
116	ENSG00000266173.6	STRADA	17	63682336	63741986	1.03029	599.853	165.039	0.000136102	chr17_63978741_G_C_b38	236755	chr17	63978741	G	C	1	rs147003500	5	5	0.0113122	1	6.44E-05	-0.70285	0.171782	0.0709929	0.0716841	0.0885832	6.27E-05	-0.427836	-0.633351	-0.19931	Prostate	221
117	ENSG00000118046.14	STK11	19	1177558	1228286	1.01529	2470.1	168.998	0.00011447	chr19_1051215_A_G_b38	-126343	chr19	1051215	A	G	1	rs3752240	143	173	0.391403	1	6.53E-05	0.19658	0.0480858	0.237711	0.239759	0.189417	1.44E-05	0.116929	0.065424	0.158124	Prostate	221
118	ENSG00000135932.10	CAB39	2	230712845	230821075	1.03124	1070.19	403.893	1.44E-06	chr2_230818223_T_C_b38	105378	chr2	230818223	T	C	1	rs16827587	160	177	0.17118	1	3.96E-07	-0.118383	0.0229985	0.00119988	0.00123896	0.000805194	0.000135143	-0.059096	-0.090118	-0.035857	Skin_Not_Sun_Exposed_Suprapubic	517
119	ENSG00000266173.6	STRADA	17	63682336	63741986	0.987722	715.654	410.474	0.0028042	chr17_64666302_C_A_b38	924316	chr17	64666302	C	A	1	rs7501851	215	257	0.248549	-1	0.00181645	-0.110676	0.0352751	0.866667	0.868643	0.220017	0.000180448	-0.045489	-0.070444	-0.02417	Skin_Not_Sun_Exposed_Suprapubic	517
120	ENSG00000118046.14	STK11	19	1177558	1228286	1.012	2384.79	407.527	0.000107914	chr19_1709318_G_A_b38	531760	chr19	1709318	G	A	1	rs142770167	13	13	0.0125725	1	5.00E-05	-0.397624	0.0970904	0.221951	0.221937	0.0788454	5.77E-05	-0.238522	-0.338616	-0.155255	Skin_Not_Sun_Exposed_Suprapubic	517
121	ENSG00000135932.10	CAB39	2	230712845	230821075	1.04372	1015.18	474.76	3.37E-05	chr2_230818772_CTT_C_b38	105927	chr2	230818772	CTT	C	1	rs16836174	159	173	0.142975	1	1.07E-05	-0.109931	0.0247314	0.0267973	0.0284246	0.0113215	0.000187723	-0.072511	-0.103011	-0.042044	Skin_Sun_Exposed_Lower_leg	605
122	ENSG00000266173.6	STRADA	17	63682336	63741986	1.0241	591.571	474.982	1.17E-05	chr17_63978741_G_C_b38	236755	chr17	63978741	G	C	1	rs147003500	23	23	0.0190083	1	3.29E-06	-0.44027	0.0936471	0.00559944	0.00606472	0.00275149	0.000307893	-0.215128	-0.292237	-0.135579	Skin_Sun_Exposed_Lower_leg	605
123	ENSG00000118046.14	STK11	19	1177558	1228286	1.03339	2711.04	495.045	0.000452873	chr19_352995_C_T_b38	-824563	chr19	352995	C	T	1	rs75845583	10	10	0.00826446	1	0.00026624	0.393857	0.1073	0.708422	0.694393	0.159916	6.87E-05	0.249166	0.160067	0.330297	Skin_Sun_Exposed_Lower_leg	605
124	ENSG00000135932.10	CAB39	2	230712845	230821075	1.05959	967.416	120.561	0.000424193	chr2_230058577_A_G_b38	-654268	chr2	230058577	A	G	1	rs115265723	11	11	0.0316092	1	0.000201938	0.405906	0.106206	0.311063	0.309088	0.214205	4.09E-05	0.216668	0.068327	0.388166	Small_Intestine_Terminal_Ileum	174
125	ENSG00000266173.6	STRADA	17	63682336	63741986	1.05346	568.055	120.469	0.000253001	chr17_63452105_G_C_b38	-289881	chr17	63452105	G	C	1	rs9898294	8	8	0.0229885	1	0.000113371	-0.470981	0.118408	0.115964	0.117673	0.122038	6.81E-05	-0.297518	-0.433092	-0.161572	Small_Intestine_Terminal_Ileum	174
126	ENSG00000118046.14	STK11	19	1177558	1228286	0.949794	2218.24	125.546	0.000843152	chr19_418769_G_A_b38	-758789	chr19	418769	G	A	1	rs12981152	116	157	0.451149	1	0.000562224	0.188889	0.0534485	0.867418	0.858098	0.373159	1.16E-05	0.075339	0.019234	0.112224	Small_Intestine_Terminal_Ileum	174
127	ENSG00000135932.10	CAB39	2	230712845	230821075	1.03979	899.759	163.808	0.00081429	chr2_230661811_G_C_b38	-51034	chr2	230661811	G	C	1	rs6750050	133	158	0.348018	-1	0.0003466	0.103695	0.02845	0.516512	0.500611	0.222404	7.94E-05	0.068342	0.035266	0.101831	Spleen	227
128	ENSG00000266173.6	STRADA	17	63682336	63741986	1.04106	611.952	168.428	6.55E-05	chr17_63623627_G_A_b38	-118359	chr17	63623627	G	A	1	rs143907129	6	6	0.0132159	1	2.59E-05	-0.793392	0.183887	0.0310969	0.0338077	0.0311053	0.000117271	-0.399016	-0.652074	-0.223635	Spleen	227
129	ENSG00000118046.14	STK11	19	1177558	1228286	1.03976	2525.25	172.756	1.55E-06	chr19_1221485_C_T_b38	43927	chr19	1221485	C	T	1	rs741764	97	110	0.242291	1	5.74E-07	-0.301977	0.0583094	0.00269973	0.00307457	0.00389164	2.83E-05	-0.174649	-0.221626	-0.123688	Spleen	227
130	ENSG00000135932.10	CAB39	2	230712845	230821075	1.05338	916.992	235.598	1.45E-06	chr2_231469687_C_T_b38	756842	chr2	231469687	C	T	1	rs77756533	7	7	0.0108025	1	2.62E-07	-1.01006	0.191184	0.00049995	0.000912809	0.00164884	6.11E-05	-0.409352	-0.660072	-0.286747	Stomach	324
131	ENSG00000266173.6	STRADA	17	63682336	63741986	1.09692	604.578	235.414	0.00307602	chr17_62917036_A_G_b38	-824950	chr17	62917036	A	G	1	rs389320	65	69	0.106481	1	0.00155315	0.19047	0.0595729	0.82659	0.820301	0.349968	0.000106337	0.089216	0.050867	0.135208	Stomach	324
132	ENSG00000118046.14	STK11	19	1177558	1228286	1.05681	2080.24	239.46	0.000295688	chr19_1985919_A_G_b38	808361	chr19	1985919	A	G	1	rs117804972	34	34	0.0524691	1	0.000124942	-0.278188	0.0714586	0.429061	0.432103	0.24053	2.72E-05	-0.15441	-0.259421	-0.073631	Stomach	324
133	ENSG00000135932.10	CAB39	2	230712845	230821075	1.04334	1033.4	242.503	0.000190392	chr2_230822245_G_A_b38	109400	chr2	230822245	G	A	1	rs62193654	85	96	0.149068	1	9.01E-05	-0.119317	0.0300061	0.166722	0.163007	0.0823199	0.000100763	-0.060931	-0.085977	-0.034098	Testis	322
134	ENSG00000266173.6	STRADA	17	63682336	63741986	1.04492	670.958	242.816	0.00939617	chr17_63725019_G_C_b38	-16967	chr17	63725019	G	C	1	rs145751091	14	14	0.0217391	1	0.00645319	-0.204559	0.0745085	0.99602	0.998013	0.305035	0.000155865	-0.091461	-0.172792	-0.008292	Testis	322
135	ENSG00000118046.14	STK11	19	1177558	1228286	1.04126	2403.82	246.271	0.00011844	chr19_928073_T_C_b38	-249485	chr19	928073	T	C	1	rs350143	145	170	0.263975	-1	6.11E-05	-0.10546	0.0258903	0.235142	0.230397	0.107132	4.31E-05	-0.040749	-0.078158	-0.01131	Testis	322
136	ENSG00000135932.10	CAB39	2	230712845	230821075	1.02548	979.763	450.167	1.61E-06	chr2_230818223_T_C_b38	105378	chr2	230818223	T	C	1	rs16827587	185	204	0.1777	1	3.85E-07	-0.148833	0.0289319	0.00049995	0.00132274	0.000652228	0.000180624	-0.064561	-0.083377	-0.04287	Thyroid	574
137	ENSG00000266173.6	STRADA	17	63682336	63741986	1.04751	557.875	439.659	8.73E-06	chr17_63814874_G_A_b38	72888	chr17	63814874	G	A	1	rs9902275	295	344	0.299652	1	1.93E-06	0.113294	0.023517	0.00279972	0.00369448	0.00171399	0.000333816	0.049496	0.025555	0.073183	Thyroid	574
138	ENSG00000118046.14	STK11	19	1177558	1228286	1.0289	2509.64	463.259	9.83E-06	chr19_1238900_T_C_b38	61342	chr19	1238900	T	C	1	rs2301759	259	305	0.265679	1	4.00E-06	0.12067	0.0258799	0.019798	0.0216304	0.00885661	7.11E-05	0.047754	0.024854	0.063069	Thyroid	574
139	ENSG00000135932.10	CAB39	2	230712845	230821075	1.03219	1172.42	99.45	0.000902339	chr2_230643150_C_T_b38	-69695	chr2	230643150	C	T	1	rs11690954	83	105	0.406977	1	0.000686831	0.131639	0.0376129	0.642903	0.639511	0.415456	1.38E-05	0.09304	0.054839	0.138979	Uterus	129
140	ENSG00000266173.6	STRADA	17	63682336	63741986	1.0091	587.918	97.307	0.00102747	chr17_62855582_CAGTT_C_b38	-886404	chr17	62855582	CAGTT	C	1	rs71856726	18	21	0.0813954	1	0.0006876	-0.383187	0.109498	0.448075	0.449134	0.357179	2.47E-05	-0.164914	-0.231468	-0.083727	Uterus	129
141	ENSG00000118046.14	STK11	19	1177558	1228286	1.08703	2216.26	95.9461	0.000966024	chr19_1230189_C_T_b38	52631	chr19	1230189	C	T	1	rs543288102	6	6	0.0232558	1	0.000588957	-0.74686	0.210651	0.862188	0.864852	0.476765	9.21E-06	-0.659306	-0.981127	-0.143314	Uterus	129
142	ENSG00000135932.10	CAB39	2	230712845	230821075	1.06315	759.518	102.214	0.000436783	chr2_231643601_G_A_b38	930756	chr2	231643601	G	A	1	rs4973014	40	45	0.159574	1	0.000178572	-0.207972	0.0537027	0.259932	0.254802	0.253598	2.64E-05	-0.129132	-0.218437	-0.065137	Vagina	141
143	ENSG00000266173.6	STRADA	17	63682336	63741986	1.06191	603.672	108.75	0.000899335	chr17_63917769_C_T_b38	175783	chr17	63917769	C	T	1	rs41295043	4	4	0.0141844	1	0.000604386	-0.876822	0.248648	0.384704	0.389379	0.306246	3.30E-05	-0.53056	-0.886921	-0.113323	Vagina	141
144	ENSG00000118046.14	STK11	19	1177558	1228286	1.04669	2137.03	108.739	5.34E-05	chr19_559339_G_T_b38	-618219	chr19	559339	G	T	1	rs56236252	70	83	0.294326	1	3.00E-05	0.31148	0.0716812	0.0919908	0.0952967	0.155904	8.75E-06	0.163176	0.097449	0.22198	Vagina	141
145	ENSG00000135932.10	CAB39	2	230712845	230821075	1.02958	1020.4	535.474	3.62E-06	chr2_230822245_G_A_b38	109400	chr2	230822245	G	A	1	rs62193654	183	197	0.147015	1	9.43E-07	-0.0617239	0.0124572	0.00259974	0.003088	0.00197444	0.000121385	-0.125524	-0.15458	-0.078269	Whole_Blood	670
146	ENSG00000266173.6	STRADA	17	63682336	63741986	1.02989	592.132	527.065	1.04E-07	chr17_63745041_T_A_b38	3055	chr17	63745041	T	A	1	rs112143304	277	319	0.23806	1	1.38E-08	0.0969804	0.0168489	1.00E-04	4.54E-05	3.66E-05	0.000209338	0.103383	0.080029	0.135917	Whole_Blood	670
147	ENSG00000118046.14	STK11	19	1177558	1228286	1.02601	2421.08	547.734	9.78E-22	chr19_1207239_G_T_b38	29681	chr19	1207239	G	T	1	rs3764640	262	292	0.21791	1	1.17E-23	-0.238391	0.0227779	1.00E-04	8.15E-19	1.69E-18	5.07E-05	-0.239985	-0.275649	-0.19098	Whole_Blood	670
