## Supplementary Figure S1, Table S1-S35 for "Generative AI and genetic analyses indicate metformin as a drug repurposing candidate for normal tension glaucoma": Table S15.xlsx

### Sheet: Table S15_gsk3
Table S15.147 IVs mapped to GSK3
No	Gene ID	Genes	Chromosome	Start position of gene	End position of gene	beta_shape1	beta_shape2	true_df	pval_true_df	variant_id	tss_distance	chr	pos.exposure	effect_allele.exposure	other_allele.exposure	num_alt_per_site	SNP	minor_allele_samples	minor_allele_count	eaf.exposure	ref_factor	pval.exposure	beta.exposure	se.exposure	pval_perm	pval_beta	qval	pval_nominal_threshold	log2_aFC	log2_aFC_lower	log2_aFC_upper	tissue	samplesize.exposure
1	ENSG00000082701.14	GSK3B	3	119821323	120094417	1.03459	620.873	444.767	5.47E-17	chr3_120034973_G_A_b38	-59444	chr3	120034973	G	A	1	rs2126583	372	506	0.435456	1	2.74E-19	0.259488	0.0277538	1.00E-04	1.15E-14	1.83E-14	0.000242674	0.109527	0.090157	0.123659	Adipose_Subcutaneous	581
2	ENSG00000103126.14	AXIN1	16	287440	352673	0.961839	1362.15	467.997	0.00124923	chr16_146072_A_G_b38	-206601	chr16	146072	A	G	1	rs73478371	128	134	0.115318	1	0.000744711	0.112418	0.0331313	0.809216	0.828256	0.212247	9.14E-05	0.064852	0.031803	0.087132	Adipose_Subcutaneous	581
3	ENSG00000105723.11	GSK3A	19	42230186	42242625	1.01717	672.101	459.925	0.000629669	chr19_41933273_C_T_b38	-309352	chr19	41933273	C	T	1	rs41303845	21	21	0.0180723	1	0.000313943	0.249267	0.0687003	0.34553	0.336976	0.107668	0.000214601	0.120488	0.083607	0.174548	Adipose_Subcutaneous	581
4	ENSG00000082701.14	GSK3B	3	119821323	120094417	1.02073	596.793	346.943	0.000756249	chr3_120981297_T_A_b38	886880	chr3	120981297	T	A	1	rs9871403	162	176	0.187633	1	0.000303211	0.117833	0.0323308	0.360461	0.353382	0.15682	0.000147216	0.069508	0.040458	0.099047	Adipose_Visceral_Omentum	469
5	ENSG00000103126.14	AXIN1	16	287440	352673	1.03787	1326.21	361.165	6.06E-05	chr16_1101273_C_T_b38	748600	chr16	1101273	C	T	1	rs56085384	31	33	0.0351812	1	2.49E-05	0.28263	0.0662594	0.0663934	0.0690378	0.0446905	6.96E-05	0.126646	0.055229	0.180424	Adipose_Visceral_Omentum	469
6	ENSG00000105723.11	GSK3A	19	42230186	42242625	1.03776	557.54	346.125	0.0007907	chr19_42820504_C_T_b38	577879	chr19	42820504	C	T	1	rs150697550	12	12	0.0127932	1	0.000313831	-0.307305	0.0845304	0.338977	0.338726	0.151985	0.000165601	-0.159387	-0.22958	-0.091353	Adipose_Visceral_Omentum	469
7	ENSG00000082701.14	GSK3B	3	119821323	120094417	1.02662	733.744	174.02	0.00267846	chr3_119427606_A_C_b38	-666811	chr3	119427606	A	C	1	rs182918412	4	4	0.00858369	1	0.00156499	-0.60451	0.188438	0.845439	0.854183	0.387043	6.15E-05	-0.324298	-0.706729	-0.177479	Adrenal_Gland	233
8	ENSG00000103126.14	AXIN1	16	287440	352673	1.02988	1207.8	175.076	8.11E-05	chr16_98353_CGGGT_C_b38	-254320	chr16	98353	CGGGT	C	1	rs1207576660	7	7	0.0150215	1	3.50E-05	-0.913649	0.215607	0.0864914	0.0859266	0.0894756	3.78E-05	-0.538459	-0.67016	-0.403052	Adrenal_Gland	233
9	ENSG00000105723.11	GSK3A	19	42230186	42242625	1.05973	700.235	177.149	0.00773029	chr19_43099364_A_G_b38	856739	chr19	43099364	A	G	1	rs35702414	50	52	0.111588	1	0.00542645	-0.184563	0.065626	0.99503	0.994969	0.424091	7.22E-05	-0.058641	-0.107491	-0.018668	Adrenal_Gland	233
10	ENSG00000082701.14	GSK3B	3	119821323	120094417	1.03724	629.164	279.31	3.25E-11	chr3_120094435_A_G_b38	18	chr3	120094435	A	G	1	rs334558	239	310	0.400517	1	1.56E-12	0.190727	0.0259021	1.00E-04	1.04E-08	1.87E-08	0.000147233	0.098125	0.080395	0.121609	Artery_Aorta	387
11	ENSG00000103126.14	AXIN1	16	287440	352673	1.04815	1159.88	281.988	1.12E-05	chr16_363798_C_CACG_b38	11125	chr16	363798	C	CACG	1	rs10695942	249	323	0.417313	1	3.20E-06	0.125362	0.0264335	0.00879912	0.0102473	0.00841167	8.24E-05	0.056735	0.03413	0.081252	Artery_Aorta	387
12	ENSG00000105723.11	GSK3A	19	42230186	42242625	1.06612	537.368	269.62	0.00107399	chr19_43099811_C_T_b38	857186	chr19	43099811	C	T	1	rs188070224	12	12	0.0155039	1	0.000390226	-0.310237	0.0865385	0.42723	0.406922	0.175728	0.000186941	-0.142534	-0.235012	-0.080355	Artery_Aorta	387
13	ENSG00000082701.14	GSK3B	3	119821323	120094417	1.06023	638.529	152.49	1.90E-05	chr3_119848254_C_A_b38	-246163	chr3	119848254	C	A	1	rs3107669	142	199	0.467136	-1	5.22E-06	-0.185024	0.0393414	0.00749925	0.0089985	0.0196526	5.71E-05	-0.106298	-0.148218	-0.076121	Artery_Coronary	213
14	ENSG00000103126.14	AXIN1	16	287440	352673	1.03634	1122.29	154.179	0.000421226	chr16_326194_A_C_b38	-26479	chr16	326194	A	C	1	rs138364980	11	11	0.0258216	1	0.000186892	0.539146	0.141195	0.361241	0.359359	0.260364	2.97E-05	0.279411	0.185473	0.400703	Artery_Coronary	213
15	ENSG00000105723.11	GSK3A	19	42230186	42242625	1.02356	746.049	161.072	0.000569758	chr19_42291402_T_C_b38	48777	chr19	42291402	T	C	1	rs10410185	26	26	0.0610329	1	0.000355222	0.214977	0.0590018	0.33681	0.335175	0.251011	4.26E-05	0.108907	0.031311	0.205565	Artery_Coronary	213
16	ENSG00000082701.14	GSK3B	3	119821323	120094417	1.06413	572.341	437.101	2.57E-27	chr3_120094435_A_G_b38	18	chr3	120094435	A	G	1	rs334558	368	486	0.416096	1	7.80E-32	0.283383	0.0225236	1.00E-04	4.23E-26	1.15E-25	0.0002824	0.173275	0.151859	0.190606	Artery_Tibial	584
17	ENSG00000103126.14	AXIN1	16	287440	352673	1.02814	1389.42	467.72	1.35E-05	chr16_331590_C_A_b38	-21083	chr16	331590	C	A	1	rs9923059	362	450	0.385274	1	5.06E-06	0.0870118	0.0188693	0.0172983	0.0164016	0.00804569	0.000106598	0.046634	0.026955	0.058498	Artery_Tibial	584
18	ENSG00000105723.11	GSK3A	19	42230186	42242625	1.04625	597.397	444.392	0.00169458	chr19_43183297_A_G_b38	940672	chr19	43183297	A	G	1	rs62115030	362	459	0.392979	1	0.00073472	0.0493037	0.0145149	0.6268	0.617158	0.173025	0.000259213	0.030231	0.009219	0.047578	Artery_Tibial	584
19	ENSG00000082701.14	GSK3B	3	119821323	120094417	1.06013	589.848	93.3664	0.000256601	chr3_119123949_C_A_b38	-970468	chr3	119123949	C	A	1	rs56314227	61	74	0.305785	1	0.000113768	0.173486	0.0432443	0.118126	0.121846	0.18493	3.43E-05	0.07174	0.042162	0.114363	Brain_Amygdala	129
20	ENSG00000103126.14	AXIN1	16	287440	352673	1.06396	1075.38	95.9766	0.000592289	chr16_1297716_C_A_b38	945043	chr16	1297716	C	A	1	rs11641374	84	106	0.410853	-1	0.000348178	-0.216713	0.0585914	0.45009	0.440505	0.342052	1.91E-05	-0.146532	-0.201661	-0.067127	Brain_Amygdala	129
21	ENSG00000105723.11	GSK3A	19	42230186	42242625	1.02372	541.206	95.2453	3.61E-05	chr19_42788682_G_A_b38	546057	chr19	42788682	G	A	1	rs142025510	21	21	0.0813954	1	1.58E-05	-0.333099	0.073526	0.0167983	0.0174448	0.0548656	3.19E-05	-0.242573	-0.343623	-0.097333	Brain_Amygdala	129
22	ENSG00000082701.14	GSK3B	3	119821323	120094417	1.10156	585.972	107.739	0.00205842	chr3_120692388_TG_T_b38	597971	chr3	120692388	TG	T	1	rs201620451	5	5	0.0170068	1	0.00103743	-0.426657	0.126944	0.673167	0.66173	0.353091	6.65E-05	-0.310544	-0.425078	NA	Brain_Anterior_cingulate_cortex_BA24	147
23	ENSG00000103126.14	AXIN1	16	287440	352673	1.01681	1021.67	111.802	0.000385303	chr16_770603_G_A_b38	417930	chr16	770603	G	A	1	rs143870933	1	1	0.00340136	1	0.000208066	-1.64357	0.429774	0.325211	0.317575	0.242238	2.79E-05	-1.35669	-1.4645	-1.4645	Brain_Anterior_cingulate_cortex_BA24	147
24	ENSG00000105723.11	GSK3A	19	42230186	42242625	1.06009	603.657	112.516	0.00112147	chr19_42249008_A_G_b38	6383	chr19	42249008	A	G	1	rs76105803	5	6	0.0205479	1	0.000690692	-0.518221	0.148815	0.470395	0.463329	0.292837	5.57E-05	-0.1384	-0.206616	0.033419	Brain_Anterior_cingulate_cortex_BA24	147
25	ENSG00000082701.14	GSK3B	3	119821323	120094417	1.06623	651.147	137.998	0.000396286	chr3_120338622_T_A_b38	244205	chr3	120338622	T	A	1	rs150740119	8	8	0.0206186	1	0.000181837	0.35482	0.0924921	0.20149	0.201098	0.146057	8.61E-05	0.162559	0.065895	0.248141	Brain_Caudate_basal_ganglia	194
26	ENSG00000103126.14	AXIN1	16	287440	352673	1.04427	1134.52	139.202	0.000822667	chr16_691285_CT_C_b38	338612	chr16	691285	CT	C	1	rs141933072	8	8	0.0206186	1	0.000433222	-0.555179	0.154347	0.584696	0.587268	0.280028	4.59E-05	-0.19207	-0.301688	-0.06842	Brain_Caudate_basal_ganglia	194
27	ENSG00000105723.11	GSK3A	19	42230186	42242625	0.978289	597.421	140.224	0.00136814	chr19_42788663_T_C_b38	546038	chr19	42788663	T	C	1	rs145732889	35	36	0.0927835	1	0.000792539	-0.152592	0.0445733	0.578947	0.568809	0.274854	6.90E-05	-0.099921	-0.14494	-0.060509	Brain_Caudate_basal_ganglia	194
28	ENSG00000082701.14	GSK3B	3	119821323	120094417	1.03602	632.927	121.79	0.00414	chr3_119284835_C_T_b38	-809582	chr3	119284835	C	T	1	rs62265185	2	2	0.00571429	1	0.00253281	0.846321	0.275052	0.916667	0.922755	0.348704	9.93E-05	0.390404	0.284169	NA	Brain_Cerebellar_Hemisphere	175
29	ENSG00000103126.14	AXIN1	16	287440	352673	1.03762	1077.3	122.924	6.54E-08	chr16_297326_G_A_b38	-55347	chr16	297326	G	A	1	rs214251	70	77	0.22	1	1.48E-08	-0.292513	0.0485122	1.00E-04	4.83E-05	9.97E-05	5.86E-05	-0.149242	-0.190249	-0.1044	Brain_Cerebellar_Hemisphere	175
30	ENSG00000105723.11	GSK3A	19	42230186	42242625	1.02847	562.898	121.645	2.56E-05	chr19_42062485_C_T_b38	-180140	chr19	42062485	C	T	1	rs145384113	1	1	0.00285714	1	9.20E-06	-1.75412	0.380433	0.0108989	0.0125333	0.0150704	0.000108908	-0.547782	-0.577837	-0.577837	Brain_Cerebellar_Hemisphere	175
31	ENSG00000082701.14	GSK3B	3	119821323	120094417	1.14767	609.713	146.852	0.00224795	chr3_119149910_G_A_b38	-944507	chr3	119149910	G	A	1	rs114374611	5	5	0.0119617	1	0.00104398	-0.587982	0.176239	0.7	0.694285	0.280728	0.000161345	-0.244995	-0.379981	-0.178879	Brain_Cerebellum	209
32	ENSG00000103126.14	AXIN1	16	287440	352673	1.02309	1147.51	154.031	3.96E-06	chr16_318897_A_AGCCAGGGCCTTGGTGAGAGCGGCTCTGACCCCTGGCTGTGCGGAGAGAATGCG_b38	-33776	chr16	318897	A	AGCCAGGGCCTTGGTGAGAGCGGCTCTGACCCCTGGCTGTGCGGAGAGAATGCG	1	.	90	109	0.279487	1	1.35E-06	0.234435	0.0467692	0.00279972	0.00396847	0.00465853	6.00E-05	0.098166	0.048261	0.142548	Brain_Cerebellum	209
33	ENSG00000105723.11	GSK3A	19	42230186	42242625	1.03293	569.421	150.961	0.000579827	chr19_42325120_G_A_b38	82495	chr19	42325120	G	A	1	rs73033429	43	44	0.105263	1	0.000271266	0.241942	0.0650456	0.267076	0.266626	0.149535	0.000124636	0.074734	0.035653	0.117491	Brain_Cerebellum	209
34	ENSG00000082701.14	GSK3B	3	119821323	120094417	1.04265	637.55	147.92	6.30E-05	chr3_119548125_C_T_b38	-546292	chr3	119548125	C	T	1	rs9861873	113	136	0.331707	1	2.37E-05	-0.0925906	0.0212812	0.0324968	0.0336579	0.0371567	9.11E-05	-0.045502	-0.068323	-0.026746	Brain_Cortex	205
35	ENSG00000103126.14	AXIN1	16	287440	352673	1.03491	1106.89	148.854	3.75E-05	chr16_286660_G_A_b38	-66013	chr16	286660	G	A	1	rs11647490	145	192	0.468293	-1	1.42E-05	0.176525	0.0394464	0.0354965	0.0358055	0.0390386	5.12E-05	0.083418	0.060808	0.102384	Brain_Cortex	205
36	ENSG00000105723.11	GSK3A	19	42230186	42242625	1.06194	579.189	148.403	0.00244502	chr19_43113782_A_G_b38	871157	chr19	43113782	A	G	1	rs59514105	46	49	0.130319	1	0.00139566	0.125767	0.0386895	0.744238	0.736699	0.306905	0.000106718	0.042773	0.007577	0.080673	Brain_Cortex	205
37	ENSG00000082701.14	GSK3B	3	119821323	120094417	1.05873	695.692	121.737	0.0028178	chr3_119583033_G_A_b38	-511384	chr3	119583033	G	A	1	rs59807949	59	65	0.185714	1	0.00165476	0.0782576	0.0243736	0.848305	0.845991	0.392904	6.22E-05	0.045827	0.021413	0.094246	Brain_Frontal_Cortex_BA9	175
38	ENSG00000103126.14	AXIN1	16	287440	352673	1.05442	1095.05	122.054	1.61E-05	chr16_294879_G_A_b38	-57794	chr16	294879	G	A	1	rs9745611	107	128	0.365714	1	5.69E-06	-0.195993	0.0414755	0.0114989	0.0136551	0.0241553	3.89E-05	-0.103062	-0.165679	-0.066661	Brain_Frontal_Cortex_BA9	175
39	ENSG00000105723.11	GSK3A	19	42230186	42242625	1.03032	575.866	122.278	0.00328586	chr19_43140467_G_A_b38	897842	chr19	43140467	G	A	1	rs7253874	113	146	0.417143	1	0.00200574	-0.077647	0.0246436	0.841884	0.842413	0.392087	6.79E-05	-0.020591	-0.04848	0.006755	Brain_Frontal_Cortex_BA9	175
40	ENSG00000082701.14	GSK3B	3	119821323	120094417	1.03299	607.72	112.122	0.000182508	chr3_121031401_C_CATCA_b38	936984	chr3	121031401	C	CATCA	1	rs10650502	85	106	0.327161	-1	7.75E-05	0.105702	0.0258606	0.09979	0.0961761	0.126218	4.76E-05	0.086231	0.049178	0.128516	Brain_Hippocampus	165
41	ENSG00000103126.14	AXIN1	16	287440	352673	1.07935	1046.77	111.914	0.000642271	chr16_522044_T_TGTGTGCGCGCATGTGTGCGTGCGTGC_b38	169371	chr16	522044	T	TGTGTGCGCGCATGTGTGCGTGCGTGC	1	rs58290701	118	155	0.481366	1	0.000308601	0.18942	0.0510329	0.455	0.451827	0.295389	3.29E-05	0.087633	0.03631	0.124833	Brain_Hippocampus	165
42	ENSG00000105723.11	GSK3A	19	42230186	42242625	1.0571	560.473	112.427	1.06E-05	chr19_41728316_A_G_b38	-514309	chr19	41728316	A	G	1	rs58018987	3	3	0.00909091	1	3.39E-06	0.631704	0.129871	0.00409959	0.00430292	0.0124873	5.67E-05	0.383476	0.20083	NA	Brain_Hippocampus	165
43	ENSG00000082701.14	GSK3B	3	119821323	120094417	1.07474	561.859	114.347	0.000433501	chr3_119952380_C_T_b38	-142037	chr3	119952380	C	T	1	rs142892355	4	4	0.0117647	1	0.000174795	0.531967	0.137649	0.18837	0.187347	0.193981	5.73E-05	0.381486	0.132137	0.550091	Brain_Hypothalamus	170
44	ENSG00000103126.14	AXIN1	16	287440	352673	1.05036	1103.35	118.942	2.83E-06	chr16_342485_G_A_b38	-10188	chr16	342485	G	A	1	rs11644631	69	82	0.241176	1	9.77E-07	0.205704	0.0400082	0.0019998	0.00228325	0.00750947	2.66E-05	0.162343	0.121323	0.216992	Brain_Hypothalamus	170
45	ENSG00000105723.11	GSK3A	19	42230186	42242625	1.04799	515.878	115.743	9.96E-05	chr19_43240624_T_C_b38	997999	chr19	43240624	T	C	1	rs189743676	1	1	0.00294118	1	3.70E-05	1.85268	0.433598	0.040296	0.0424882	0.0765636	5.64E-05	0.783324	0.763386	0.763386	Brain_Hypothalamus	170
46	ENSG00000082701.14	GSK3B	3	119821323	120094417	1.04791	678.721	146.955	1.32E-05	chr3_119848254_C_A_b38	-246163	chr3	119848254	C	A	1	rs3107669	124	156	0.386139	-1	4.76E-06	-0.145366	0.0307029	0.00539946	0.00696789	0.0115069	7.49E-05	-0.097013	-0.123313	-0.064964	Brain_Nucleus_accumbens_basal_ganglia	202
47	ENSG00000103126.14	AXIN1	16	287440	352673	1.01636	1167.49	147.698	0.000300661	chr16_183232_A_T_b38	-169441	chr16	183232	A	T	1	rs74000698	4	5	0.0123762	1	0.000152935	0.801955	0.206808	0.287644	0.288589	0.185905	3.90E-05	0.386606	0.291454	0.440277	Brain_Nucleus_accumbens_basal_ganglia	202
48	ENSG00000105723.11	GSK3A	19	42230186	42242625	1.03681	590.417	145.784	0.000617022	chr19_41569514_G_A_b38	-673111	chr19	41569514	G	A	1	rs10415860	18	18	0.0445545	1	0.000306144	-0.258562	0.0700754	0.286902	0.288624	0.185905	8.29E-05	-0.120475	-0.234927	-0.041909	Brain_Nucleus_accumbens_basal_ganglia	202
49	ENSG00000082701.14	GSK3B	3	119821323	120094417	1.02368	755.186	121.824	0.000985435	chr3_119827350_C_T_b38	-267067	chr3	119827350	C	T	1	rs4261913	104	130	0.382353	-1	0.000664439	-0.113093	0.0324227	0.517313	0.513797	0.288296	5.07E-05	-0.072079	-0.10747	-0.038738	Brain_Putamen_basal_ganglia	170
50	ENSG00000103126.14	AXIN1	16	287440	352673	1.0273	1090.22	118.193	0.000665784	chr16_289291_G_C_b38	-63382	chr16	289291	G	C	1	rs379056	112	143	0.420588	1	0.000357102	-0.17362	0.0473523	0.521898	0.503176	0.285156	3.56E-05	-0.095911	-0.119133	-0.060702	Brain_Putamen_basal_ganglia	170
51	ENSG00000105723.11	GSK3A	19	42230186	42242625	0.981719	545.605	116.479	0.00230421	chr19_43240913_GTTC_G_b38	998288	chr19	43240913	GTTC	G	1	rs145224869	107	134	0.394118	-1	0.00127883	-0.0908334	0.0275875	0.723266	0.722775	0.348572	5.97E-05	-0.032524	-0.06453	-0.003521	Brain_Putamen_basal_ganglia	170
52	ENSG00000082701.14	GSK3B	3	119821323	120094417	1.04431	672.378	93.6223	0.000902432	chr3_120686840_A_C_b38	592423	chr3	120686840	A	C	1	rs111733596	23	25	0.0992064	1	0.000564185	-0.412559	0.115837	0.433333	0.433616	0.321217	3.37E-05	-0.168809	-0.296763	-0.08628	Brain_Spinal_cord_cervical_c-1	126
53	ENSG00000103126.14	AXIN1	16	287440	352673	1.01865	1058.44	93.425	1.21E-05	chr16_861938_C_T_b38	509265	chr16	861938	C	T	1	rs74001082	10	11	0.0436508	1	5.35E-06	-0.949262	0.197476	0.0118988	0.011642	0.0349801	1.92E-05	-0.45837	-0.580246	-0.360966	Brain_Spinal_cord_cervical_c-1	126
54	ENSG00000105723.11	GSK3A	19	42230186	42242625	0.979054	596.904	94.9834	0.00236318	chr19_42707733_TC_T_b38	465108	chr19	42707733	TC	T	1	rs201894225	2	2	0.00793651	1	0.00171483	1.17888	0.365905	0.771781	0.763476	0.424922	2.86E-05	0.291182	0.119532	NA	Brain_Spinal_cord_cervical_c-1	126
55	ENSG00000082701.14	GSK3B	3	119821323	120094417	1.05448	655.686	81.4732	0.00106047	chr3_120640877_G_C_b38	546460	chr3	120640877	G	C	1	rs4676810	40	43	0.188596	1	0.000619933	-0.197699	0.055705	0.462783	0.475284	0.386379	2.49E-05	-0.065618	-0.121135	-0.001017	Brain_Substantia_nigra	114
56	ENSG00000103126.14	AXIN1	16	287440	352673	1.05173	1010.3	81.1082	1.20E-05	chr16_1291352_G_A_b38	938679	chr16	1291352	G	A	1	rs72775486	4	4	0.0175439	1	4.52E-06	-0.947909	0.194011	0.00839916	0.00941024	0.0402779	1.59E-05	-0.828574	-2.28866	-0.468026	Brain_Substantia_nigra	114
57	ENSG00000105723.11	GSK3A	19	42230186	42242625	1.05724	528.422	80.1695	0.00115289	chr19_42821369_A_G_b38	578744	chr19	42821369	A	G	1	rs10422477	6	6	0.0263158	-1	0.000613298	0.631667	0.177821	0.431094	0.428855	0.370731	3.12E-05	0.32026	-0.035377	0.615951	Brain_Substantia_nigra	114
58	ENSG00000082701.14	GSK3B	3	119821323	120094417	1.0384	604.278	283.865	4.75E-06	chr3_120094435_A_G_b38	18	chr3	120094435	A	G	1	rs334558	247	333	0.420455	1	9.39E-07	0.161352	0.0322723	0.00259974	0.00225146	0.00312806	0.0001041	0.070226	0.048721	0.094355	Breast_Mammary_Tissue	396
59	ENSG00000103126.14	AXIN1	16	287440	352673	1.03893	1221.01	291.347	2.42E-05	chr16_378240_CCGCA_C_b38	25567	chr16	378240	CCGCA	C	2	.	9	9	0.011811	1	7.95E-06	-0.574492	0.126561	0.0242976	0.0249666	0.0263098	5.16E-05	-0.298182	-0.395882	-0.156391	Breast_Mammary_Tissue	396
60	ENSG00000105723.11	GSK3A	19	42230186	42242625	1.07243	546.674	279.599	0.0011112	chr19_43195983_G_C_b38	953358	chr19	43195983	G	C	1	rs147421547	10	11	0.0138889	1	0.000429308	-0.339055	0.0952962	0.432211	0.420754	0.22619	0.000127948	-0.214773	-0.334944	-0.166641	Breast_Mammary_Tissue	396
61	ENSG00000082701.14	GSK3B	3	119821323	120094417	1.07012	568.156	351.675	2.59E-07	chr3_120068126_C_T_b38	-26291	chr3	120068126	C	T	1	rs10934508	241	281	0.29089	1	2.37E-08	-0.129945	0.0228253	1.00E-04	7.69E-05	4.33E-05	0.000355851	-0.052243	-0.068736	-0.034881	Cells_Cultured_fibroblasts	483
62	ENSG00000103126.14	AXIN1	16	287440	352673	1.06561	1210.24	366.255	1.90E-09	chr16_352065_A_G_b38	-608	chr16	352065	A	G	1	rs75048186	163	183	0.189441	1	1.79E-10	-0.160405	0.0245145	1.00E-04	9.51E-07	6.53E-07	0.000165438	-0.092923	-0.119501	-0.069679	Cells_Cultured_fibroblasts	483
63	ENSG00000105723.11	GSK3A	19	42230186	42242625	1.03661	611.705	361.708	0.00126819	chr19_42762102_T_C_b38	519477	chr19	42762102	T	C	1	rs10405271	9	10	0.010352	1	0.000572477	-0.237618	0.0684513	0.531599	0.522669	0.131434	0.00030667	-0.111979	-0.149612	-0.066817	Cells_Cultured_fibroblasts	483
64	ENSG00000082701.14	GSK3B	3	119821323	120094417	1.0453	653.813	109.228	0.00025605	chr3_119119588_C_T_b38	-974829	chr3	119119588	C	T	1	rs28707586	5	5	0.0170068	1	0.000111138	1.39793	0.349931	0.142735	0.139131	0.177296	4.06E-05	0.399953	0.186081	0.458496	Cells_EBV-transformed_lymphocytes	147
65	ENSG00000103126.14	AXIN1	16	287440	352673	1.03961	1357.17	113.493	0.000439714	chr16_1105296_G_A_b38	752623	chr16	1105296	G	A	1	rs73495803	1	1	0.00340136	1	0.000267466	-2.13036	0.567417	0.433897	0.43029	0.325317	1.91E-05	-0.922953	-0.984785	-0.984785	Cells_EBV-transformed_lymphocytes	147
66	ENSG00000105723.11	GSK3A	19	42230186	42242625	1.03508	677.886	111.242	0.000184668	chr19_43025992_C_T_b38	783367	chr19	43025992	C	T	1	rs117268538	14	14	0.047619	1	8.98E-05	-0.529105	0.13059	0.109375	0.107635	0.150646	3.76E-05	-0.180757	-0.239911	-0.116847	Cells_EBV-transformed_lymphocytes	147
67	ENSG00000082701.14	GSK3B	3	119821323	120094417	1.06064	632.411	230.69	4.49E-07	chr3_120094435_A_G_b38	18	chr3	120094435	A	G	1	rs334558	199	261	0.410377	1	7.07E-08	0.189031	0.0340774	1.00E-04	0.000168599	0.000260757	0.000121553	0.102851	0.066829	0.134804	Colon_Sigmoid	318
68	ENSG00000103126.14	AXIN1	16	287440	352673	1.03987	1340.33	239.744	1.02E-06	chr16_294879_G_A_b38	-57794	chr16	294879	G	A	1	rs9745611	190	227	0.356918	1	3.05E-07	-0.151795	0.0288801	0.00089991	0.00102843	0.00138939	5.39E-05	-0.090089	-0.119992	-0.057793	Colon_Sigmoid	318
69	ENSG00000105723.11	GSK3A	19	42230186	42242625	1.06474	565.424	228.545	1.24E-05	chr19_41778761_A_G_b38	-463864	chr19	41778761	A	G	1	rs147364556	18	18	0.0283019	1	2.74E-06	-0.316577	0.0660368	0.00529947	0.00491317	0.00573817	0.000137617	-0.151622	-0.199114	-0.085772	Colon_Sigmoid	318
70	ENSG00000082701.14	GSK3B	3	119821323	120094417	1.02841	690.396	265.304	2.70E-09	chr3_120094435_A_G_b38	18	chr3	120094435	A	G	1	rs334558	234	319	0.433424	1	2.88E-10	0.209475	0.0320919	1.00E-04	1.27E-06	2.38E-06	0.000111309	0.111325	0.091931	0.136828	Colon_Transverse	368
71	ENSG00000103126.14	AXIN1	16	287440	352673	1.03787	1362.91	270.63	5.10E-09	chr16_352065_A_G_b38	-608	chr16	352065	A	G	1	rs75048186	119	132	0.179348	1	8.64E-10	-0.166993	0.0263521	1.00E-04	4.36E-06	7.63E-06	5.80E-05	-0.135811	-0.167968	-0.088641	Colon_Transverse	368
72	ENSG00000105723.11	GSK3A	19	42230186	42242625	1.05508	642.134	263.617	0.000162355	chr19_41256620_A_G_b38	-986005	chr19	41256620	A	G	1	rs2304232	88	94	0.127717	1	6.07E-05	-0.137384	0.0337685	0.0817918	0.0852077	0.0599126	0.000129606	-0.064792	-0.086921	-0.041079	Colon_Transverse	368
73	ENSG00000082701.14	GSK3B	3	119821323	120094417	1.07442	589.424	237.778	4.50E-06	chr3_119985505_C_T_b38	-108912	chr3	119985505	C	T	1	rs9853677	209	275	0.416667	1	8.08E-07	0.18411	0.0364615	0.00159984	0.00164806	0.00217223	0.000128053	0.09248	0.069707	0.12285	Esophagus_Gastroesophageal_Junction	330
74	ENSG00000103126.14	AXIN1	16	287440	352673	1.07223	1116.05	240.383	0.00142688	chr16_370179_G_A_b38	17506	chr16	370179	G	A	1	rs11557300	61	65	0.0984849	1	0.000646037	-0.149082	0.0431982	0.771186	0.774899	0.319215	6.72E-05	-0.095003	-0.138199	-0.049781	Esophagus_Gastroesophageal_Junction	330
75	ENSG00000105723.11	GSK3A	19	42230186	42242625	1.08766	545.13	236.879	0.001393	chr19_42099624_A_G_b38	-143001	chr19	42099624	A	G	1	rs1205817	138	170	0.257576	1	0.000572778	0.0821148	0.0235631	0.499252	0.491332	0.239528	0.000143939	0.041324	0.020282	0.066158	Esophagus_Gastroesophageal_Junction	330
76	ENSG00000082701.14	GSK3B	3	119821323	120094417	1.04964	628.702	371.509	1.28E-06	chr3_120034973_G_A_b38	-59444	chr3	120034973	G	A	1	rs2126583	324	445	0.447686	1	2.08E-07	0.128184	0.0242855	0.00029997	0.000553651	0.000377655	0.000234213	0.077421	0.059789	0.094579	Esophagus_Mucosa	497
77	ENSG00000103126.14	AXIN1	16	287440	352673	1.02623	1219.34	381.913	3.19E-05	chr16_820399_C_T_b38	467726	chr16	820399	C	T	1	rs7498519	240	281	0.282696	1	1.09E-05	0.110938	0.0249224	0.0332967	0.0346442	0.016999	0.000113881	0.050691	0.023312	0.076503	Esophagus_Mucosa	497
78	ENSG00000105723.11	GSK3A	19	42230186	42242625	1.09283	545.672	363.523	0.00110997	chr19_42436907_A_G_b38	194282	chr19	42436907	A	G	1	rs8110598	338	431	0.433602	-1	0.000408262	0.084447	0.0237024	0.420588	0.410303	0.130344	0.000299106	0.032193	0.013257	0.046114	Esophagus_Mucosa	497
79	ENSG00000082701.14	GSK3B	3	119821323	120094417	1.03477	610.179	344.526	1.27E-09	chr3_120034973_G_A_b38	-59444	chr3	120034973	G	A	1	rs2126583	299	397	0.426882	1	7.97E-11	0.166651	0.024935	1.00E-04	4.68E-07	4.87E-07	0.000211749	0.093326	0.073973	0.10967	Esophagus_Muscularis	465
80	ENSG00000103126.14	AXIN1	16	287440	352673	1.03084	1238.96	353.012	2.99E-08	chr16_292080_C_G_b38	-60593	chr16	292080	C	G	1	rs2685120	291	355	0.38172	1	4.56E-09	-0.140814	0.0234833	1.00E-04	2.67E-05	2.30E-05	0.000103229	-0.095958	-0.116394	-0.070736	Esophagus_Muscularis	465
81	ENSG00000105723.11	GSK3A	19	42230186	42242625	1.05586	575.527	340.745	0.000332059	chr19_42182721_C_G_b38	-59904	chr19	42182721	C	G	1	rs73932877	151	167	0.17957	1	0.00011133	0.0836217	0.0214206	0.152406	0.154366	0.0654447	0.000236929	0.044239	0.022987	0.065315	Esophagus_Muscularis	465
82	ENSG00000082701.14	GSK3B	3	119821323	120094417	1.12032	519.267	251.524	0.00149033	chr3_119806106_C_T_b38	-288311	chr3	119806106	C	T	1	rs62264684	43	47	0.063172	1	0.000498969	0.168684	0.0479284	0.495545	0.483418	0.213383	0.000192849	0.115047	0.074018	0.173446	Heart_Atrial_Appendage	372
83	ENSG00000103126.14	AXIN1	16	287440	352673	1.04451	1180.46	268.305	0.000100428	chr16_746675_G_GA_b38	394002	chr16	746675	G	GA	1	rs1423306409	10	10	0.0136612	1	3.68E-05	-0.492181	0.117482	0.101347	0.0995887	0.0677474	6.86E-05	-0.409195	-0.549768	-0.258697	Heart_Atrial_Appendage	372
84	ENSG00000105723.11	GSK3A	19	42230186	42242625	1.05956	595.611	264.958	0.000305068	chr19_42182721_C_G_b38	-59904	chr19	42182721	C	G	1	rs73932877	132	140	0.188172	1	0.000115464	0.13696	0.0350568	0.143843	0.145847	0.0908003	0.000142119	0.052009	0.031107	0.084026	Heart_Atrial_Appendage	372
85	ENSG00000082701.14	GSK3B	3	119821323	120094417	1.01405	660.463	280.666	0.00218979	chr3_120788904_T_C_b38	694487	chr3	120788904	T	C	1	rs9858561	74	77	0.0997409	1	0.00115148	-0.11695	0.0356485	0.751502	0.760274	0.305623	0.000101103	-0.063937	-0.121118	-0.017037	Heart_Left_Ventricle	386
86	ENSG00000103126.14	AXIN1	16	287440	352673	1.03294	1211.6	282.734	1.92E-06	chr16_349054_C_T_b38	-3619	chr16	349054	C	T	1	rs9938786	185	211	0.273316	1	4.78E-07	-0.141743	0.0275668	0.00139986	0.00187197	0.00232261	5.85E-05	-0.110974	-0.146046	-0.080396	Heart_Left_Ventricle	386
87	ENSG00000105723.11	GSK3A	19	42230186	42242625	1.02819	602.502	280.589	0.00128999	chr19_41762852_C_T_b38	-479773	chr19	41762852	C	T	1	rs113034598	12	12	0.015544	1	0.000636467	-0.300668	0.0871472	0.52907	0.527285	0.240356	0.000115922	-0.210378	-0.295401	-0.133324	Heart_Left_Ventricle	386
88	ENSG00000082701.14	GSK3B	3	119821323	120094417	1.04821	532.02	43.2563	1.67E-05	chr3_119798388_A_T_b38	-296029	chr3	119798388	A	T	1	rs181000024	7	7	0.0479452	1	5.71E-06	0.987301	0.193553	0.00609939	0.00691504	0.0741189	9.97E-06	0.410181	0.263699	0.53839	Kidney_Cortex	73
89	ENSG00000103126.14	AXIN1	16	287440	352673	1.04728	826.162	43.0875	0.000397392	chr16_711236_C_A_b38	358563	chr16	711236	C	A	1	rs66509968	42	51	0.349315	1	0.000183705	-0.302733	0.0746757	0.257658	0.259114	0.413092	6.39E-06	-0.132028	-0.239421	0.005181	Kidney_Cortex	73
90	ENSG00000105723.11	GSK3A	19	42230186	42242625	1.01491	359.513	42.525	0.00143136	chr19_42830729_T_A_b38	588104	chr19	42830729	T	A	1	rs143684825	3	3	0.0205479	1	0.000700191	-1.14379	0.315656	0.405427	0.395212	0.467879	1.22E-05	-0.544663	-0.681251	NA	Kidney_Cortex	73
91	ENSG00000082701.14	GSK3B	3	119821323	120094417	1.04066	648.688	150.15	7.38E-06	chr3_119946194_T_C_b38	-148223	chr3	119946194	T	C	1	rs62264737	11	11	0.0264423	1	2.11E-06	0.807399	0.164333	0.00239976	0.00377528	0.00964483	5.08E-05	0.481788	0.363413	0.6294	Liver	208
92	ENSG00000103126.14	AXIN1	16	287440	352673	1.0471	1210.47	152.201	7.48E-05	chr16_922588_G_A_b38	569915	chr16	922588	G	A	1	rs191281564	6	6	0.0157068	1	3.16E-05	-0.858815	0.200755	0.0720928	0.075626	0.104763	2.79E-05	-0.564285	-0.845803	-0.182165	Liver	208
93	ENSG00000105723.11	GSK3A	19	42230186	42242625	1.06758	590.316	150.38	0.00470802	chr19_41875168_C_A_b38	-367457	chr19	41875168	C	A	1	rs189596825	7	7	0.0168269	1	0.0028092	0.408592	0.134732	0.931163	0.93022	0.446129	6.17E-05	0.237335	0.136497	0.329624	Liver	208
94	ENSG00000082701.14	GSK3B	3	119821323	120094417	1.02272	603.838	385.257	4.35E-06	chr3_120034973_G_A_b38	-59444	chr3	120034973	G	A	1	rs2126583	338	447	0.433981	1	7.91E-07	0.125657	0.0250869	0.00249975	0.00227097	0.00191805	0.000166015	0.062989	0.037467	0.081094	Lung	515
95	ENSG00000103126.14	AXIN1	16	287440	352673	1.04781	1221.93	396.719	0.000169906	chr16_810688_G_A_b38	458015	chr16	810688	G	A	1	rs73493250	28	31	0.0300971	1	6.82E-05	0.279805	0.0695935	0.172705	0.169899	0.083422	8.80E-05	0.171487	0.084282	0.242309	Lung	515
96	ENSG00000105723.11	GSK3A	19	42230186	42242625	1.04463	670.288	398.436	0.0044068	chr19_43206308_G_A_b38	963683	chr19	43206308	G	A	1	rs12978028	345	480	0.466019	1	0.00261712	-0.0584156	0.019301	0.942561	0.943639	0.289292	0.000158979	-0.034842	-0.049163	-0.018415	Lung	515
97	ENSG00000082701.14	GSK3B	3	119821323	120094417	1.03984	701.968	109.052	6.95E-06	chr3_119998059_TA_T_b38	-96358	chr3	119998059	TA	T	1	rs11330227	31	32	0.111111	1	2.64E-06	0.441577	0.0894931	0.00349965	0.00386755	0.0143259	3.17E-05	0.205717	0.122937	0.25938	Minor_Salivary_Gland	144
98	ENSG00000103126.14	AXIN1	16	287440	352673	1.02849	1261.52	109.575	0.00123545	chr16_181542_C_T_b38	-171131	chr16	181542	C	T	1	rs1203834	13	16	0.0555556	1	0.000759253	-0.323568	0.0936085	0.788189	0.780987	0.447137	1.68E-05	-0.157735	-0.225943	-0.111577	Minor_Salivary_Gland	144
99	ENSG00000105723.11	GSK3A	19	42230186	42242625	1.02925	544.427	106.844	0.000873731	chr19_42171934_C_T_b38	-70691	chr19	42171934	C	T	1	rs117873874	6	6	0.0208333	1	0.000442446	-0.666324	0.184352	0.364929	0.364604	0.309243	3.92E-05	-0.343945	-0.638867	-0.140475	Minor_Salivary_Gland	144
100	ENSG00000082701.14	GSK3B	3	119821323	120094417	1.05211	623.843	550.18	1.90E-09	chr3_120097312_A_G_b38	2895	chr3	120097312	A	G	1	rs6806460	255	291	0.206091	1	1.06E-10	0.160132	0.0243818	1.00E-04	5.70E-07	4.89E-07	0.000261787	0.109513	0.075638	0.143351	Muscle_Skeletal	706
101	ENSG00000103126.14	AXIN1	16	287440	352673	1.03569	1333.5	572.043	2.09E-05	chr16_351209_T_C_b38	-1464	chr16	351209	T	C	1	rs9935993	318	358	0.253541	1	7.22E-06	-0.0877901	0.0194031	0.0218978	0.0237942	0.0111233	0.000117736	-0.089641	-0.12586	-0.056515	Muscle_Skeletal	706
102	ENSG00000105723.11	GSK3A	19	42230186	42242625	1.05896	562.892	546.407	0.000404872	chr19_42647899_A_G_b38	405274	chr19	42647899	A	G	1	rs4499340	198	223	0.157932	1	0.000135579	0.0784248	0.0204254	0.183401	0.181422	0.0642494	0.000294863	0.05018	0.029577	0.073488	Muscle_Skeletal	706
103	ENSG00000082701.14	GSK3B	3	119821323	120094417	1.07448	604.216	396.23	2.14E-20	chr3_119848254_C_A_b38	-246163	chr3	119848254	C	A	1	rs3107669	359	489	0.459586	-1	1.61E-23	-0.286288	0.0270942	1.00E-04	6.90E-19	1.19E-18	0.000288413	-0.117038	-0.142024	-0.104365	Nerve_Tibial	532
104	ENSG00000103126.14	AXIN1	16	287440	352673	1.04232	1326.93	415.777	0.000724849	chr16_357554_A_G_b38	4881	chr16	357554	A	G	1	rs12934930	136	144	0.135338	1	0.000366436	-0.12233	0.0340778	0.607772	0.59939	0.166604	0.000121806	-0.063377	-0.087896	-0.035761	Nerve_Tibial	532
105	ENSG00000105723.11	GSK3A	19	42230186	42242625	1.03642	588.961	401.972	0.000566088	chr19_42651815_C_T_b38	409190	chr19	42651815	C	T	1	rs78868392	119	123	0.115602	1	0.000218925	0.101589	0.0272675	0.272159	0.267388	0.0880665	0.000270525	0.03753	0.020209	0.057318	Nerve_Tibial	532
106	ENSG00000082701.14	GSK3B	3	119821323	120094417	1.0587	664.951	114.697	3.70E-05	chr3_119844591_A_G_b38	-249826	chr3	119844591	A	G	1	rs151223694	6	6	0.0179641	1	1.41E-05	0.819745	0.181457	0.0173983	0.0190547	0.0443847	4.31E-05	0.364282	0.109405	0.521904	Ovary	167
107	ENSG00000103126.14	AXIN1	16	287440	352673	0.992404	1103.23	115.937	0.000890991	chr16_1222865_G_A_b38	870192	chr16	1222865	G	A	1	rs4984639	79	93	0.278443	-1	0.000504352	-0.189971	0.0532095	0.636364	0.629269	0.387909	1.98E-05	-0.090764	-0.131205	-0.056923	Ovary	167
108	ENSG00000105723.11	GSK3A	19	42230186	42242625	1.02737	585.066	115.627	9.65E-05	chr19_42738989_G_C_b38	496364	chr19	42738989	G	C	1	rs149983570	4	4	0.011976	1	4.37E-05	-0.927753	0.219113	0.0470953	0.0501462	0.0899055	4.32E-05	-0.380749	-0.564711	-0.240296	Ovary	167
109	ENSG00000082701.14	GSK3B	3	119821323	120094417	1.03776	645.923	220.557	7.50E-05	chr3_119810842_C_T_b38	-283575	chr3	119810842	C	T	1	rs2472681	173	216	0.354098	-1	2.48E-05	-0.182159	0.0423912	0.0381962	0.0414544	0.0391061	0.000100577	-0.097282	-0.1264	-0.068638	Pancreas	305
110	ENSG00000103126.14	AXIN1	16	287440	352673	1.0189	1186.25	224.207	0.000304262	chr16_150303_T_C_b38	-202370	chr16	150303	T	C	1	rs11646519	205	269	0.440984	1	0.000136639	0.142646	0.0368185	0.295629	0.294329	0.173409	5.15E-05	0.059064	0.0369	0.09478	Pancreas	305
111	ENSG00000105723.11	GSK3A	19	42230186	42242625	1.0612	653.031	221.667	0.00112754	chr19_42162074_A_T_b38	-80551	chr19	42162074	A	T	1	rs141647045	5	5	0.00819672	1	0.000542369	-0.821447	0.234412	0.502762	0.492414	0.244109	0.000107028	-0.311078	-0.444094	-0.169561	Pancreas	305
112	ENSG00000082701.14	GSK3B	3	119821323	120094417	1.04068	627.627	176.377	0.000601356	chr3_119130451_A_G_b38	-963966	chr3	119130451	A	G	1	rs9653917	163	205	0.432489	1	0.000287195	0.1848	0.0500435	0.313596	0.295798	0.197366	7.82E-05	0.073759	0.036643	0.117102	Pituitary	237
113	ENSG00000103126.14	AXIN1	16	287440	352673	1.04575	968.456	173.568	0.000928378	chr16_1304411_G_A_b38	951738	chr16	1304411	G	A	1	rs13333511	77	88	0.185654	1	0.000418035	0.194102	0.0540735	0.584355	0.572653	0.293121	5.15E-05	0.116042	0.074229	0.164714	Pituitary	237
114	ENSG00000105723.11	GSK3A	19	42230186	42242625	1.07689	468.155	169.335	0.000348558	chr19_41419506_A_G_b38	-823119	chr19	41419506	A	G	1	rs284647	34	34	0.07173	1	0.000114259	-0.297139	0.0754672	0.126918	0.126191	0.11344	0.000118159	-0.118981	-0.168718	-0.05548	Pituitary	237
115	ENSG00000082701.14	GSK3B	3	119821323	120094417	1.03932	599.384	159.807	0.000283894	chr3_120455459_G_A_b38	361042	chr3	120455459	G	A	1	rs9289145	7	9	0.020362	1	0.000111794	-0.591407	0.149718	0.142309	0.143256	0.13907	6.48E-05	-0.268077	-0.385002	-0.128396	Prostate	221
116	ENSG00000103126.14	AXIN1	16	287440	352673	1.00645	1423.84	168.892	0.00107223	chr16_18457_C_T_b38	-334216	chr16	18457	C	T	1	rs4243357	51	53	0.11991	1	0.00070815	-0.231554	0.0672022	0.778988	0.7809	0.363816	2.41E-05	-0.096567	-0.137156	-0.032515	Prostate	221
117	ENSG00000105723.11	GSK3A	19	42230186	42242625	0.988169	770.684	170.942	0.00114767	chr19_41459955_G_A_b38	-782670	chr19	41459955	G	A	1	rs75107577	63	69	0.156109	1	0.00081947	0.171142	0.0502861	0.591608	0.592672	0.312713	4.15E-05	0.061602	0.024373	0.093412	Prostate	221
118	ENSG00000082701.14	GSK3B	3	119821323	120094417	1.05032	597.366	385.963	5.67E-07	chr3_119961895_A_T_b38	-132522	chr3	119961895	A	T	1	rs6774210	229	261	0.252418	-1	7.31E-08	0.156158	0.0285216	0.00019998	0.000221757	0.00015926	0.000253802	0.078225	0.053418	0.099796	Skin_Not_Sun_Exposed_Suprapubic	517
119	ENSG00000103126.14	AXIN1	16	287440	352673	1.06438	1258.49	397.138	0.000548223	chr16_881014_G_T_b38	528341	chr16	881014	G	T	1	rs76287995	14	14	0.0135397	1	0.000245589	-0.296616	0.0802391	0.475309	0.467808	0.139255	0.00012464	-0.197291	-0.31173	-0.141658	Skin_Not_Sun_Exposed_Suprapubic	517
120	ENSG00000105723.11	GSK3A	19	42230186	42242625	1.02118	601.222	394.028	3.77E-05	chr19_42095035_T_C_b38	-147590	chr19	42095035	T	C	1	rs144022073	16	16	0.0154739	1	1.13E-05	-0.274748	0.0618758	0.0208979	0.0204711	0.0106397	0.000234493	-0.09319	-0.158972	-0.029058	Skin_Not_Sun_Exposed_Suprapubic	517
121	ENSG00000082701.14	GSK3B	3	119821323	120094417	1.0453	629.722	466.531	8.25E-09	chr3_119917360_G_A_b38	-177057	chr3	119917360	G	A	1	rs2319399	401	549	0.453719	1	6.74E-10	0.11626	0.0184932	1.00E-04	2.94E-06	1.99E-06	0.000303694	0.070571	0.054317	0.088038	Skin_Sun_Exposed_Lower_leg	605
122	ENSG00000103126.14	AXIN1	16	287440	352673	1.08079	1140.16	466.858	0.000773537	chr16_128736_C_G_b38	-223937	chr16	128736	C	G	1	rs111682761	89	90	0.0743802	1	0.000319015	0.111379	0.0307425	0.557971	0.549739	0.133508	0.000181396	0.064147	0.027472	0.107602	Skin_Sun_Exposed_Lower_leg	605
123	ENSG00000105723.11	GSK3A	19	42230186	42242625	1.04475	643.351	473.937	0.000537628	chr19_42826959_A_G_b38	584334	chr19	42826959	A	G	1	rs142656647	21	21	0.0173554	1	0.000235331	-0.188185	0.050822	0.277439	0.27246	0.0776693	0.000296892	-0.104163	-0.187676	-0.030795	Skin_Sun_Exposed_Lower_leg	605
124	ENSG00000082701.14	GSK3B	3	119821323	120094417	1.03075	661.438	120.43	1.71E-05	chr3_119818407_A_C_b38	-276010	chr3	119818407	A	C	1	rs3814057	62	70	0.201149	1	5.70E-06	0.242199	0.0512432	0.00839916	0.00964072	0.0200374	5.38E-05	0.21029	0.16326	0.269659	Small_Intestine_Terminal_Ileum	174
125	ENSG00000103126.14	AXIN1	16	287440	352673	1.04108	1227.56	122.066	0.000137008	chr16_603516_T_C_b38	250843	chr16	603516	T	C	1	rs118101930	5	5	0.0143678	1	6.43E-05	0.741371	0.179662	0.142451	0.14109	0.136179	3.01E-05	0.314756	0.110165	0.48641	Small_Intestine_Terminal_Ileum	174
126	ENSG00000105723.11	GSK3A	19	42230186	42242625	1.03441	605.79	120.391	4.26E-06	chr19_42450703_G_A_b38	208078	chr19	42450703	G	A	1	rs73936020	9	10	0.0287356	1	1.22E-06	-0.454755	0.0894513	0.00189981	0.00206606	0.00554603	5.96E-05	-0.290303	-0.502295	-0.167996	Small_Intestine_Terminal_Ileum	174
127	ENSG00000082701.14	GSK3B	3	119821323	120094417	1.00323	745.145	170.638	0.00049651	chr3_120620659_A_G_b38	526242	chr3	120620659	A	G	1	rs144417472	41	44	0.0969163	1	0.000266094	0.208195	0.0560094	0.303333	0.307805	0.162467	8.54E-05	0.098069	0.062984	0.135413	Spleen	227
128	ENSG00000103126.14	AXIN1	16	287440	352673	1.07641	1350.37	169.341	0.000243288	chr16_369154_G_A_b38	16481	chr16	369154	G	A	1	rs1802752	55	58	0.127753	1	0.000115102	-0.288244	0.0731634	0.257326	0.247059	0.140292	5.91E-05	-0.12525	-0.151426	-0.082833	Spleen	227
129	ENSG00000105723.11	GSK3A	19	42230186	42242625	1.03751	602.828	164.721	0.00146513	chr19_42981895_T_C_b38	739270	chr19	42981895	T	C	1	rs28698577	38	41	0.0903084	1	0.000697785	0.223176	0.0647272	0.582315	0.569833	0.241679	0.000117746	0.0948	0.058696	0.130171	Spleen	227
130	ENSG00000082701.14	GSK3B	3	119821323	120094417	1.04799	564.368	229.609	8.42E-06	chr3_119810758_A_G_b38	-283659	chr3	119810758	A	G	1	rs2461825	171	233	0.359568	-1	1.42E-06	-0.188205	0.0381537	0.00269973	0.00359081	0.00570102	9.75E-05	-0.079091	-0.108877	-0.058897	Stomach	324
131	ENSG00000103126.14	AXIN1	16	287440	352673	1.04505	1262.94	241.627	1.88E-05	chr16_292080_C_G_b38	-60593	chr16	292080	C	G	1	rs2685120	197	239	0.368827	1	6.34E-06	-0.168347	0.0365501	0.0170983	0.0194669	0.0249057	4.32E-05	-0.066537	-0.110185	-0.033176	Stomach	324
132	ENSG00000105723.11	GSK3A	19	42230186	42242625	1.0303	598.178	237.463	0.000673368	chr19_43146126_C_G_b38	903501	chr19	43146126	C	G	1	rs143310452	11	11	0.0169753	1	0.000295297	0.439732	0.119903	0.312324	0.31746	0.198688	8.67E-05	0.185737	0.090065	0.367395	Stomach	324
133	ENSG00000082701.14	GSK3B	3	119821323	120094417	1.07999	557.274	228.84	0.000138201	chr3_120113774_C_A_b38	19357	chr3	120113774	C	A	1	rs334543	156	183	0.284161	-1	3.83E-05	0.154622	0.0369221	0.0514949	0.0581773	0.0353732	0.000206144	0.04785	0.020942	0.071215	Testis	322
134	ENSG00000103126.14	AXIN1	16	287440	352673	1.04187	1134.21	237.601	2.66E-38	chr16_299221_T_C_b38	-53452	chr16	299221	T	C	1	rs214247	210	262	0.406832	1	7.80E-43	0.499075	0.0301504	1.00E-04	1.06E-36	1.09E-35	9.14E-05	0.233082	0.206279	0.262447	Testis	322
135	ENSG00000105723.11	GSK3A	19	42230186	42242625	1.04506	544.69	232.152	0.000447858	chr19_42764498_C_G_b38	521873	chr19	42764498	C	G	1	rs4803546	120	139	0.215839	-1	0.000166603	0.157797	0.0413179	0.195317	0.19868	0.0958127	0.000192066	0.032588	0.008632	0.054356	Testis	322
136	ENSG00000082701.14	GSK3B	3	119821323	120094417	1.04824	611.422	436.361	3.73E-05	chr3_120099738_G_C_b38	5321	chr3	120099738	G	C	1	rs189174	355	475	0.413763	1	9.32E-06	0.11537	0.025763	0.0170983	0.0183667	0.00762579	0.000305094	0.073373	0.056642	0.088445	Thyroid	574
137	ENSG00000103126.14	AXIN1	16	287440	352673	1.08584	1113	437.961	0.000262819	chr16_1120675_G_T_b38	768002	chr16	1120675	G	T	1	rs145163027	9	9	0.00783972	1	9.03E-05	0.538026	0.136307	0.217893	0.21827	0.0671409	0.000182174	0.280116	0.205244	0.360694	Thyroid	574
138	ENSG00000105723.11	GSK3A	19	42230186	42242625	1.00852	600.101	445.528	0.00198631	chr19_41480991_C_T_b38	-761634	chr19	41480991	C	T	1	rs10407869	53	57	0.0496516	1	0.00100491	-0.149572	0.045208	0.696106	0.693433	0.166735	0.000283165	-0.059684	-0.105708	-0.025116	Thyroid	574
139	ENSG00000082701.14	GSK3B	3	119821323	120094417	0.975483	923.533	101.827	0.00198301	chr3_119519750_G_A_b38	-574667	chr3	119519750	G	A	1	rs6805225	75	93	0.360465	-1	0.00177348	0.160938	0.0501578	0.84047	0.846202	0.47185	1.34E-05	0.105194	0.056642	0.176196	Uterus	129
140	ENSG00000103126.14	AXIN1	16	287440	352673	1.02686	1421.49	100.73	0.000250897	chr16_370179_G_A_b38	17506	chr16	370179	G	A	1	rs11557300	39	42	0.162791	1	0.000198758	-0.328103	0.0850519	0.296417	0.287766	0.297145	1.11E-05	-0.149596	-0.209891	-0.078809	Uterus	129
141	ENSG00000105723.11	GSK3A	19	42230186	42242625	1.02344	578.802	96.0781	0.000131212	chr19_41803109_C_A_b38	-439516	chr19	41803109	C	A	1	rs62117373	17	17	0.0658915	1	6.91E-05	-0.526342	0.126937	0.0666933	0.0681309	0.144492	2.68E-05	-0.155074	-0.257599	-0.04282	Uterus	129
142	ENSG00000082701.14	GSK3B	3	119821323	120094417	1.05011	681.318	106.847	0.00110591	chr3_119569151_C_T_b38	-525266	chr3	119569151	C	T	1	rs189007443	14	15	0.0531915	1	0.000674906	0.31359	0.0897544	0.509415	0.505837	0.34374	2.78E-05	0.297234	0.18134	0.432763	Vagina	141
143	ENSG00000103126.14	AXIN1	16	287440	352673	1.0121	1123.96	108.161	0.000612942	chr16_61249_C_T_b38	-291424	chr16	61249	C	T	1	rs79691782	11	11	0.0390071	1	0.000387661	-0.547715	0.149851	0.501001	0.492144	0.339694	1.43E-05	-0.262924	-0.370434	-0.157781	Vagina	141
144	ENSG00000105723.11	GSK3A	19	42230186	42242625	1.0429	540.365	105.782	0.000854313	chr19_42884880_C_T_b38	642255	chr19	42884880	C	T	1	rs62110876	9	10	0.035461	1	0.000478289	-0.452638	0.125923	0.343161	0.349452	0.290858	3.40E-05	-0.196666	-0.482246	0.118003	Vagina	141
145	ENSG00000082701.14	GSK3B	3	119821323	120094417	1.07916	620.693	515.859	8.55E-07	chr3_120177117_A_G_b38	82700	chr3	120177117	A	G	1	rs7634938	356	422	0.314925	1	1.10E-07	-0.0936824	0.0174314	0.00029997	0.000281786	0.000207494	0.000226363	-0.105456	-0.132249	-0.082331	Whole_Blood	670
146	ENSG00000103126.14	AXIN1	16	287440	352673	1.03161	1316.19	539.224	3.00E-06	chr16_360178_G_A_b38	7505	chr16	360178	G	A	1	rs71378512	54	54	0.0402985	1	8.33E-07	0.285366	0.0573042	0.00359964	0.00325993	0.00207764	9.46E-05	0.191165	0.141299	0.246521	Whole_Blood	670
147	ENSG00000105723.11	GSK3A	19	42230186	42242625	1.03328	675.589	535.693	9.33E-05	chr19_41642531_C_A_b38	-600094	chr19	41642531	C	A	1	rs2109073	466	594	0.443284	-1	3.54E-05	0.0589503	0.0141475	0.0542946	0.0549075	0.0277374	0.000185128	0.049201	0.026354	0.072413	Whole_Blood	670
