## Supplementary Figure S1, Table S1-S35 for "Generative AI and genetic analyses indicate metformin as a drug repurposing candidate for normal tension glaucoma": Table S17.xlsx

### Sheet: Table S17_multidrug
Table S17.49 IVs mapped to Multidrug and toxin extrusion protein 1
No	Gene ID	Genes	Chromosome	Start position of gene	End position of gene	beta_shape1	beta_shape2	true_df	pval_true_df	variant_id	tss_distance	chr	pos.exposure	effect_allele.exposure	other_allele.exposure	num_alt_per_site	SNP	minor_allele_samples	minor_allele_count	eaf.exposure	ref_factor	pval.exposure	beta.exposure	se.exposure	pval_perm	pval_beta	qval	pval_nominal_threshold	log2_aFC	log2_aFC_lower	log2_aFC_upper	tissue	samplesize.exposure
1	ENSG00000142494.13	SLC47A1	17	19495385	19579034	1.04685	477.131	446.327	7.88E-07	chr17_19533874_T_C_b38	38489	chr17	19533874	T	C	1	rs2252281	288	336	0.332673	1	1.26E-07	-0.29973	0.0559181	0.00029997	0.000254428	0.000168967	0.000325392	-0.458869	-0.635321	-0.248824	Adipose_Subcutaneous	581
2	ENSG00000142494.13	SLC47A1	17	19495385	19579034	1.05097	481.582	349.943	6.51E-12	chr17_19524529_CG_C_b38	29144	chr17	19524529	CG	C	1	rs35416333	282	344	0.366738	1	2.23E-13	-0.453571	0.0597299	1.00E-04	1.13E-09	2.32E-09	0.000199057	-0.948997	-1.11481	-0.658422	Adipose_Visceral_Omentum	469
3	ENSG00000142494.13	SLC47A1	17	19495385	19579034	1.0548	439.424	169.422	9.06E-07	chr17_19540132_G_C_b38	44747	chr17	19540132	G	C	1	rs2453584	138	171	0.366953	1	1.58E-07	0.262164	0.0481723	0.00019998	0.000253151	0.000593833	0.000113094	0.280907	0.207722	0.370092	Adrenal_Gland	233
4	ENSG00000142494.13	SLC47A1	17	19495385	19579034	1.03342	481.746	281.632	8.33E-12	chr17_19524529_CG_C_b38	29144	chr17	19524529	CG	C	1	rs35416333	220	269	0.347545	1	4.17E-13	-0.410506	0.0542473	1.00E-04	2.07E-09	3.96E-09	0.000190177	-0.672362	-0.867508	-0.527053	Artery_Aorta	387
5	ENSG00000142494.13	SLC47A1	17	19495385	19579034	1.04423	477.148	154.686	5.04E-05	chr17_19540132_G_C_b38	44747	chr17	19540132	G	C	1	rs2453584	118	147	0.34507	1	1.81E-05	-0.324069	0.0734736	0.0173983	0.0197747	0.0373786	7.21E-05	-0.892112	-1.14976	-0.560851	Artery_Coronary	213
6	ENSG00000142494.13	SLC47A1	17	19495385	19579034	1.03199	523.896	458.722	5.01E-25	chr17_19529080_C_T_b38	33695	chr17	19529080	C	T	1	rs11871125	358	440	0.376712	1	7.56E-28	-0.404522	0.0348335	1.00E-04	5.28E-23	1.24E-22	0.000285402	-0.778725	-0.890036	-0.638302	Artery_Tibial	584
7	ENSG00000142494.13	SLC47A1	17	19495385	19579034	1.04331	418.534	93.1125	0.00174494	chr17_19698908_C_T_b38	203523	chr17	19698908	C	T	1	rs76316125	6	6	0.0232558	1	0.000934923	-1.0901	0.319957	0.509674	0.497987	0.361241	4.50E-05	-1.76869	-3.42203	-0.899237	Brain_Amygdala	129
8	ENSG00000142494.13	SLC47A1	17	19495385	19579034	1.02057	513.331	114.911	0.000288289	chr17_19698836_TA_T_b38	203451	chr17	19698836	TA	T	1	rs61009718	77	85	0.289116	1	0.000186801	-0.390604	0.101351	0.131261	0.131014	0.14763	5.63E-05	-0.30347	-0.466769	-0.104097	Brain_Anterior_cingulate_cortex_BA24	147
9	ENSG00000142494.13	SLC47A1	17	19495385	19579034	1.02528	508.419	141.066	9.10E-08	chr17_19522338_TAGAG_T_b38	26953	chr17	19522338	TAGAG	T	1	rs34715612	139	175	0.451031	1	2.35E-08	-0.499759	0.0848551	1.00E-04	3.56E-05	9.89E-05	9.61E-05	-0.475902	-0.597665	-0.354614	Brain_Caudate_basal_ganglia	194
10	ENSG00000142494.13	SLC47A1	17	19495385	19579034	1.05084	463.158	121.104	0.0001369	chr17_19533874_T_C_b38	38489	chr17	19533874	T	C	1	rs2252281	94	115	0.396552	1	5.64E-05	-0.323311	0.0777275	0.0514949	0.0521863	0.0486196	0.000142161	-0.356596	-0.495738	-0.247048	Brain_Cerebellar_Hemisphere	175
11	ENSG00000142494.13	SLC47A1	17	19495385	19579034	1.03573	529.376	155.137	0.0023077	chr17_18766028_T_C_b38	-729357	chr17	18766028	T	C	1	rs4924923	64	70	0.167464	-1	0.00146693	-0.296675	0.0917285	0.698047	0.692005	0.280134	0.000135234	-0.388659	-0.631024	-0.175203	Brain_Cerebellum	209
12	ENSG00000142494.13	SLC47A1	17	19495385	19579034	1.02268	449.899	146.051	0.00104187	chr17_18916457_C_G_b38	-578928	chr17	18916457	C	G	1	rs112886739	16	18	0.0439024	1	0.000490523	0.664359	0.186796	0.369373	0.363439	0.201451	0.000120842	0.97912	0.334971	1.83594	Brain_Cortex	205
13	ENSG00000142494.13	SLC47A1	17	19495385	19579034	1.03855	507.294	123.464	0.0055355	chr17_19611333_C_G_b38	115948	chr17	19611333	C	G	1	rs140326689	13	13	0.0371429	1	0.00371618	-0.672117	0.227626	0.94434	0.935713	0.416288	7.94E-05	-0.474086	-1.10012	-0.100652	Brain_Frontal_Cortex_BA9	175
14	ENSG00000142494.13	SLC47A1	17	19495385	19579034	1.04399	455.036	112.219	0.00128297	chr17_19477846_A_T_b38	-17539	chr17	19477846	A	T	1	rs78987547	3	3	0.00909091	1	0.00067648	-0.805296	0.230993	0.438266	0.421153	0.285662	6.64E-05	-4.47431	-6.64386	-0.250471	Brain_Hippocampus	165
15	ENSG00000142494.13	SLC47A1	17	19495385	19579034	1.07272	416.06	114.41	0.0114348	chr17_20095802_C_T_b38	600417	chr17	20095802	C	T	1	rs150245501	3	3	0.00882353	1	0.00700432	1.24354	0.453816	0.990109	0.990155	0.460047	7.68E-05	1.90605	1.04664	NA	Brain_Hypothalamus	170
16	ENSG00000142494.13	SLC47A1	17	19495385	19579034	1.06076	441.515	142.762	1.32E-10	chr17_19503078_C_T_b38	7693	chr17	19503078	C	T	1	rs8078268	92	106	0.262376	1	7.60E-12	-0.572504	0.0775216	1.00E-04	2.05E-08	9.84E-08	0.000120115	-0.629563	-0.839455	-0.430525	Brain_Nucleus_accumbens_basal_ganglia	202
17	ENSG00000142494.13	SLC47A1	17	19495385	19579034	1.08093	440.776	115.108	5.77E-12	chr17_19540132_G_C_b38	44747	chr17	19540132	G	C	1	rs2453584	107	130	0.382353	1	2.50E-13	0.719781	0.0882074	1.00E-04	4.94E-10	4.05E-09	0.000106174	0.831869	0.663591	0.994846	Brain_Putamen_basal_ganglia	170
18	ENSG00000142494.13	SLC47A1	17	19495385	19579034	1.02021	462.861	93.6814	9.68E-05	chr17_19709581_A_AGT_b38	214196	chr17	19709581	A	AGT	1	rs532050755	2	2	0.00793651	1	5.15E-05	2.30879	0.545848	0.0384962	0.0407973	0.0866651	4.43E-05	4.02802	2.04233	NA	Brain_Spinal_cord_cervical_c-1	126
19	ENSG00000142494.13	SLC47A1	17	19495385	19579034	1.01175	545.079	84.915	0.000223656	chr17_19525297_A_G_b38	29912	chr17	19525297	A	G	1	rs2440164	73	88	0.385965	1	0.000157514	0.430775	0.109126	0.110951	0.111382	0.194519	2.46E-05	0.578921	0.31756	0.83326	Brain_Substantia_nigra	114
20	ENSG00000142494.13	SLC47A1	17	19495385	19579034	1.07688	396.277	273.296	0.00088426	chr17_20134577_C_A_b38	639192	chr17	20134577	C	A	1	rs141993830	17	17	0.0214646	1	0.00028124	-0.721037	0.196366	0.258656	0.261884	0.16493	0.000178888	-1.75392	-4.77706	-0.754516	Breast_Mammary_Tissue	396
21	ENSG00000142494.13	SLC47A1	17	19495385	19579034	1.02373	504.069	367.909	4.10E-80	chr17_19535008_T_C_b38	39623	chr17	19535008	T	C	1	rs2453580	308	382	0.395445	1	1.04E-89	-0.878835	0.0335817	1.00E-04	3.10E-79	5.31E-78	0.000361208	-2.69102	-2.90607	-2.51589	Cells_Cultured_fibroblasts	483
22	ENSG00000142494.13	SLC47A1	17	19495385	19579034	1.05862	464.381	108.156	0.00055144	chr17_19681306_A_C_b38	185921	chr17	19681306	A	C	1	rs148618921	5	5	0.0170068	1	0.000242718	-1.47172	0.389182	0.207289	0.202566	0.21834	6.03E-05	-6.64386	-6.64386	-6.64386	Cells_EBV-transformed_lymphocytes	147
23	ENSG00000142494.13	SLC47A1	17	19495385	19579034	1.04328	473.134	232.038	4.36E-14	chr17_19535008_T_C_b38	39623	chr17	19535008	T	C	1	rs2453580	207	257	0.404088	1	9.07E-16	-0.523423	0.0610916	1.00E-04	6.97E-12	2.54E-11	0.000154164	-0.938898	-1.20905	-0.757399	Colon_Sigmoid	318
24	ENSG00000142494.13	SLC47A1	17	19495385	19579034	1.03867	518.648	266.861	2.61E-06	chr17_19527332_T_C_b38	31947	chr17	19527332	T	C	1	rs2453578	242	301	0.408967	1	6.83E-07	-0.260283	0.0512855	0.00059994	0.00103149	0.00126104	0.000152843	-0.484701	-0.76711	-0.297726	Colon_Transverse	368
25	ENSG00000142494.13	SLC47A1	17	19495385	19579034	1.02053	501.038	246.184	3.55E-12	chr17_19533874_T_C_b38	38489	chr17	19533874	T	C	1	rs2252281	171	201	0.355124	1	1.97E-13	-0.448062	0.0579311	1.00E-04	1.17E-09	3.40E-09	0.00012748	-1.19514	-1.65895	-0.89666	Esophagus_Gastroesophageal_Junction	330
26	ENSG00000142494.13	SLC47A1	17	19495385	19579034	1.04877	478.361	374.125	1.61E-26	chr17_19535008_T_C_b38	39623	chr17	19535008	T	C	1	rs2453580	318	396	0.39839	1	4.88E-30	-0.517143	0.0419885	1.00E-04	5.63E-25	1.83E-24	0.000307148	-0.669784	-0.772207	-0.580267	Esophagus_Mucosa	497
27	ENSG00000142494.13	SLC47A1	17	19495385	19579034	1.0424	465.284	346.339	4.81E-19	chr17_19524529_CG_C_b38	29144	chr17	19524529	CG	C	1	rs35416333	276	336	0.36129	1	1.68E-21	-0.503062	0.0497887	1.00E-04	4.77E-17	1.08E-16	0.000283205	-1.03351	-1.28628	-0.761969	Esophagus_Muscularis	465
28	ENSG00000142494.13	SLC47A1	17	19495385	19579034	1.03345	503.745	269.411	1.58E-18	chr17_19533874_T_C_b38	38489	chr17	19533874	T	C	1	rs2252281	185	218	0.343849	1	1.40E-20	-0.642624	0.0641512	1.00E-04	2.46E-16	1.10E-15	0.000155525	-1.14178	-1.3544	-0.927124	Heart_Atrial_Appendage	372
29	ENSG00000142494.13	SLC47A1	17	19495385	19579034	1.08594	347.002	256.519	0.00586641	chr17_18671628_G_A_b38	-823757	chr17	18671628	G	A	1	rs116821563	14	14	0.0181347	1	0.00222441	0.467422	0.151576	0.852641	0.851315	0.329174	0.000239268	0.574345	0.268205	0.81161	Heart_Left_Ventricle	386
30	ENSG00000142494.13	SLC47A1	17	19495385	19579034	1.03044	388.799	43.95	0.000137944	chr17_18692246_T_C_b38	-803139	chr17	18692246	T	C	1	rs62073696	14	14	0.0958904	1	6.74E-05	-0.710015	0.162663	0.0455954	0.0471309	0.219557	1.24E-05	-1.21973	-2.69473	-0.612192	Kidney_Cortex	73
31	ENSG00000142494.13	SLC47A1	17	19495385	19579034	1.0478	469.657	149.379	1.70E-09	chr17_19549314_G_A_b38	53929	chr17	19549314	G	A	1	rs2453574	72	76	0.182692	1	1.66E-10	-0.345846	0.050785	1.00E-04	3.99E-07	2.26E-06	7.21E-05	-0.488158	-0.634261	-0.337286	Liver	208
32	ENSG00000142494.13	SLC47A1	17	19495385	19579034	1.01312	489.297	395.807	4.80E-10	chr17_19525297_A_G_b38	29912	chr17	19525297	A	G	1	rs2440164	320	389	0.37767	1	4.07E-11	0.260814	0.0385225	1.00E-04	1.91E-07	2.72E-07	0.000199324	0.459297	0.335734	0.645452	Lung	515
33	ENSG00000142494.13	SLC47A1	17	19495385	19579034	1.03669	488.772	108.541	0.000633957	chr17_19063842_C_G_b38	-431543	chr17	19063842	C	G	1	rs148776115	7	7	0.0243056	1	0.000345968	-0.809105	0.219584	0.259798	0.250569	0.255842	4.50E-05	-2.04838	-6.64386	-0.347089	Minor_Salivary_Gland	144
34	ENSG00000142494.13	SLC47A1	17	19495385	19579034	1.05337	454.109	550.274	0.001021	chr17_19344992_G_A_b38	-150393	chr17	19344992	G	A	1	rs80217065	52	52	0.0368272	1	0.000413222	-0.247663	0.0697588	0.344935	0.345862	0.107136	0.00036069	-0.48241	-0.78157	-0.210211	Muscle_Skeletal	706
35	ENSG00000142494.13	SLC47A1	17	19495385	19579034	1.05069	452.991	398.96	1.31E-31	chr17_19533874_T_C_b38	38489	chr17	19533874	T	C	1	rs2252281	262	317	0.343818	1	2.43E-36	-0.60513	0.0439835	1.00E-04	2.16E-30	6.46E-30	0.000363944	-0.864848	-0.968735	-0.767724	Nerve_Tibial	532
36	ENSG00000142494.13	SLC47A1	17	19495385	19579034	1.02331	515.609	117.128	1.24E-10	chr17_19533874_T_C_b38	38489	chr17	19533874	T	C	1	rs2252281	78	93	0.327465	1	2.06E-11	-0.55198	0.0750289	1.00E-04	4.29E-08	3.63E-07	4.82E-05	-1.17625	-1.46693	-0.884557	Ovary	167
37	ENSG00000142494.13	SLC47A1	17	19495385	19579034	1.08585	446.853	216.089	0.00404336	chr17_19578868_A_G_b38	83483	chr17	19578868	A	G	1	rs10735	134	151	0.247541	1	0.00198414	-0.269056	0.0860819	0.811183	0.814022	0.336026	0.000168404	-0.374217	-0.569214	-0.067427	Pancreas	305
38	ENSG00000142494.13	SLC47A1	17	19495385	19579034	1.04801	418.135	175.184	0.0038848	chr17_19472349_G_A_b38	-23036	chr17	19472349	G	A	1	rs78288134	5	5	0.0105485	1	0.00219598	-1.15314	0.3716	0.798246	0.789442	0.354452	0.000120272	-6.64386	-6.64386	-6.64386	Pituitary	237
39	ENSG00000142494.13	SLC47A1	17	19495385	19579034	1.0423	474.054	161.928	0.000165446	chr17_19524529_CG_C_b38	29144	chr17	19524529	CG	C	1	rs35416333	133	161	0.364253	1	6.81E-05	-0.272862	0.066916	0.0660934	0.0664491	0.0839072	8.29E-05	-0.423859	-0.615788	-0.211959	Prostate	221
40	ENSG00000142494.13	SLC47A1	17	19495385	19579034	1.02578	493.363	395.501	4.81E-07	chr17_19526477_A_C_b38	31092	chr17	19526477	A	C	1	rs8071709	330	401	0.387814	1	8.70E-08	-0.15924	0.0292613	0.00039996	0.000189086	0.000136763	0.000289111	-0.298781	-0.380621	-0.219523	Skin_Not_Sun_Exposed_Suprapubic	517
41	ENSG00000142494.13	SLC47A1	17	19495385	19579034	1.03042	484.933	470.568	6.20E-10	chr17_19535008_T_C_b38	39623	chr17	19535008	T	C	1	rs2453580	385	462	0.381818	1	4.24E-11	-0.197955	0.0293917	1.00E-04	1.88E-07	1.42E-07	0.000381146	-0.368922	-0.460942	-0.291419	Skin_Sun_Exposed_Lower_leg	605
42	ENSG00000142494.13	SLC47A1	17	19495385	19579034	1.04624	468.041	118.964	0.000520542	chr17_19112265_A_T_b38	-383120	chr17	19112265	A	T	1	rs1055351	40	52	0.149425	1	0.000229984	0.436889	0.11539	0.206349	0.198006	0.167543	8.05E-05	0.540103	0.293515	0.782472	Small_Intestine_Terminal_Ileum	174
43	ENSG00000142494.13	SLC47A1	17	19495385	19579034	1.04144	507.616	167.423	1.20E-05	chr17_19698836_TA_T_b38	203451	chr17	19698836	TA	T	1	rs61009718	116	136	0.299559	1	3.71E-06	0.428917	0.0899378	0.00439956	0.00483701	0.00581837	0.000141539	0.342197	0.188262	0.438498	Spleen	227
44	ENSG00000142494.13	SLC47A1	17	19495385	19579034	1.02528	529.18	241.312	2.40E-10	chr17_19535008_T_C_b38	39623	chr17	19535008	T	C	1	rs2453580	207	253	0.390432	1	2.27E-11	-0.296836	0.0425135	1.00E-04	8.41E-08	2.85E-07	9.64E-05	-0.660148	-0.867853	-0.46376	Stomach	324
45	ENSG00000142494.13	SLC47A1	17	19495385	19579034	1.03618	459.401	237.223	4.11E-07	chr17_19520152_AAAGAGGAAGGCCTCTATGCGGTTGAGAT_A_b38	24767	chr17	19520152	AAAGAGGAAGGCCTCTATGCGGTTGAGAT	A	1	rs535522764	24	25	0.0388199	1	7.75E-08	-0.75953	0.137426	1.00E-04	0.000136246	0.000140143	0.000222179	-0.705358	-0.99848	-0.484554	Testis	322
46	ENSG00000142494.13	SLC47A1	17	19495385	19579034	1.03096	477.096	443.461	2.47E-34	chr17_19526477_A_C_b38	31092	chr17	19526477	A	C	1	rs8071709	362	444	0.38676	1	8.60E-39	-0.545537	0.0383841	1.00E-04	1.28E-32	3.46E-32	0.000375691	-0.75582	-0.846451	-0.661125	Thyroid	574
47	ENSG00000142494.13	SLC47A1	17	19495385	19579034	1.00677	472.042	95.9359	0.000550041	chr17_18959251_A_G_b38	-536134	chr17	18959251	A	G	1	rs61740520	2	2	0.00775194	1	0.000320518	1.72312	0.462897	0.227293	0.225899	0.266614	3.05E-05	1.70397	1.56557	NA	Uterus	129
48	ENSG00000142494.13	SLC47A1	17	19495385	19579034	1.05606	480.251	107.527	0.000165495	chr17_18644693_A_T_b38	-850692	chr17	18644693	A	T	1	rs11868080	12	16	0.0567376	1	9.12E-05	0.569654	0.140489	0.0613939	0.0646129	0.124966	4.05E-05	0.794969	0.478387	1.1615	Vagina	141
49	ENSG00000142494.13	SLC47A1	17	19495385	19579034	1.03387	499.912	530.64	2.94E-06	chr17_19540878_C_CACACACA_b38	45493	chr17	19540878	C	CACACACA	1	rs879334096	55	56	0.045677	1	6.64E-07	-0.478811	0.0952809	0.00129987	0.00115988	0.000789541	0.000250562	-2.11837	-6.64386	-1.52823	Whole_Blood	670
