## Supplementary Figure S1, Table S1-S35 for "Generative AI and genetic analyses indicate metformin as a drug repurposing candidate for normal tension glaucoma": Table S18.xlsx

### Sheet: merge.data_agtr1
Table S18.47 IVs mapped to AGTR1
No	Gene ID	Genes	Chromosome	Start position of gene	End position of gene	beta_shape1	beta_shape2	true_df	pval_true_df	variant_id	tss_distance	chr	pos.exposure	effect_allele.exposure	other_allele.exposure	num_alt_per_site	SNP	minor_allele_samples	minor_allele_count	eaf.exposure	ref_factor	pval.exposure	beta.exposure	se.exposure	pval_perm	pval_beta	qval	pval_nominal_threshold	log2_aFC	log2_aFC_lower	log2_aFC_upper	tissue	samplesize.exposure
1	ENSG00000144891.17	AGTR1	3	148697784	148743008	1.0616	1061.74	456.332	7.11E-10	chr3_148649536_C_T_b38	-48248	chr3	148649536	C	T	1	rs275681	234	267	0.229776	1	6.90E-11	0.189606	0.0284512	1.00E-04	3.08E-07	2.77E-07	0.00015151	0.306903	0.212821	0.385805	Adipose_Subcutaneous	581
2	ENSG00000144891.17	AGTR1	3	148697784	148743008	1.06872	923.464	347.352	0.000827807	chr3_148473417_C_T_b38	-224367	chr3	148473417	C	T	1	rs4681417	140	156	0.166311	1	0.00033888	0.164229	0.0454309	0.517045	0.502359	0.200709	0.000109057	0.23027	0.113763	0.306896	Adipose_Visceral_Omentum	469
3	ENSG00000144891.17	AGTR1	3	148697784	148743008	1.04851	1145.67	176.207	0.000420855	chr3_149190208_A_G_b38	492424	chr3	149190208	A	G	1	rs13084448	30	31	0.0665236	1	0.000223085	-0.415972	0.110558	0.361241	0.359441	0.235115	4.25E-05	-0.613896	-0.891483	-0.303117	Adrenal_Gland	233
4	ENSG00000144891.17	AGTR1	3	148697784	148743008	1.04659	957.434	281.833	1.09E-06	chr3_148618410_G_A_b38	-79374	chr3	148618410	G	A	1	rs188019	239	293	0.378553	-1	2.33E-07	0.183548	0.0347242	0.00019998	0.000741277	0.000744662	9.94E-05	0.29693	0.175124	0.431449	Artery_Aorta	387
5	ENSG00000144891.17	AGTR1	3	148697784	148743008	1.0373	939.137	154.534	0.00047464	chr3_148115782_T_C_b38	-582002	chr3	148115782	T	C	1	rs6769134	2	2	0.00469484	1	0.000217123	1.21973	0.322838	0.347087	0.342008	0.253359	3.57E-05	1.79146	1.71116	NA	Artery_Coronary	213
6	ENSG00000144891.17	AGTR1	3	148697784	148743008	1.03718	1079.42	462.575	5.63E-13	chr3_148624775_T_G_b38	-73009	chr3	148624775	T	G	1	rs275692	352	435	0.372432	-1	2.97E-14	0.212175	0.0271244	1.00E-04	2.72E-10	3.01E-10	0.000140322	0.367257	0.275459	0.470156	Artery_Tibial	584
7	ENSG00000144891.17	AGTR1	3	148697784	148743008	1.01435	902.861	96.2914	0.000703541	chr3_149495869_C_T_b38	798085	chr3	149495869	C	T	1	rs141980935	1	1	0.00387597	1	0.000428504	-3.31867	0.912044	0.471059	0.463302	0.350095	1.84E-05	-6.64386	-6.64386	-6.64386	Brain_Amygdala	129
8	ENSG00000144891.17	AGTR1	3	148697784	148743008	1.04438	867.962	110.825	8.39E-05	chr3_147896267_G_C_b38	-801517	chr3	147896267	G	C	1	rs78001087	1	1	0.00340136	1	3.67E-05	-3.54295	0.826832	0.0585941	0.0612859	0.0911708	3.65E-05	-6.64386	-6.64386	-6.64386	Brain_Anterior_cingulate_cortex_BA24	147
9	ENSG00000144891.17	AGTR1	3	148697784	148743008	1.04353	892.355	137.547	9.78E-05	chr3_148697697_A_C_b38	-87	chr3	148697697	A	C	1	rs422858	57	65	0.167526	1	3.74E-05	0.506515	0.119267	0.0706929	0.0736663	0.0737167	5.83E-05	0.617213	0.363369	0.768539	Brain_Caudate_basal_ganglia	194
10	ENSG00000144891.17	AGTR1	3	148697784	148743008	1.05274	919.562	121.355	0.000337708	chr3_148494636_TC_T_b38	-203148	chr3	148494636	TC	T	1	rs140227158	53	57	0.162857	1	0.00015592	0.433707	0.111454	0.242197	0.244284	0.150327	7.20E-05	0.740337	0.414663	1.14478	Brain_Cerebellar_Hemisphere	175
11	ENSG00000144891.17	AGTR1	3	148697784	148743008	1.03127	1024.63	154.642	1.31E-05	chr3_148813424_A_C_b38	115640	chr3	148813424	A	C	1	rs11926270	66	78	0.186603	1	5.17E-06	-0.395853	0.0840676	0.010199	0.0114519	0.0119179	6.89E-05	-0.904856	-1.44732	-0.659219	Brain_Cerebellum	209
12	ENSG00000144891.17	AGTR1	3	148697784	148743008	1.0358	939.293	149.064	0.000760211	chr3_148443515_ACT_A_b38	-254269	chr3	148443515	ACT	A	1	rs35527745	23	23	0.0560976	1	0.000395808	0.608501	0.168235	0.496282	0.493383	0.241583	6.05E-05	1.06761	0.541643	1.44378	Brain_Cortex	205
13	ENSG00000144891.17	AGTR1	3	148697784	148743008	1.06791	816.438	118.758	0.000691995	chr3_149625866_A_G_b38	928082	chr3	149625866	A	G	1	rs115124482	14	15	0.0428571	1	0.000296642	0.701612	0.188865	0.40658	0.399164	0.256437	5.47E-05	1.40531	0.970024	1.87141	Brain_Frontal_Cortex_BA9	175
14	ENSG00000144891.17	AGTR1	3	148697784	148743008	1.0214	969.42	114.734	2.65E-05	chr3_149654651_C_CA_b38	956867	chr3	149654651	C	CA	1	rs5853432	10	11	0.0333333	1	1.15E-05	1.66981	0.36536	0.0229977	0.0232416	0.0471531	2.85E-05	1.27521	0.655669	2.87823	Brain_Hippocampus	165
15	ENSG00000144891.17	AGTR1	3	148697784	148743008	1.0451	907.207	117.812	1.29E-05	chr3_149238099_G_A_b38	540315	chr3	149238099	G	A	1	rs34021961	6	6	0.0176471	1	4.57E-06	-1.2793	0.267366	0.00789921	0.00930384	0.0241095	3.17E-05	-6.64386	-6.64386	-6.64386	Brain_Hypothalamus	170
16	ENSG00000144891.17	AGTR1	3	148697784	148743008	1.02286	893.328	144.946	0.00122354	chr3_149304007_CTTAG_C_b38	606223	chr3	149304007	CTTAG	C	1	rs200420935	6	6	0.0148515	1	0.000628796	-1.16425	0.333879	0.662037	0.655626	0.30311	5.22E-05	-6.64386	-6.64386	-6.64386	Brain_Nucleus_accumbens_basal_ganglia	202
17	ENSG00000144891.17	AGTR1	3	148697784	148743008	1.03537	1052.17	120.301	6.99E-05	chr3_148690321_A_G_b38	-7463	chr3	148690321	A	G	1	rs13095933	102	133	0.391176	-1	3.56E-05	-0.444141	0.103707	0.0642936	0.0636746	0.0785026	3.80E-05	-0.699896	-1.04999	-0.399945	Brain_Putamen_basal_ganglia	170
18	ENSG00000144891.17	AGTR1	3	148697784	148743008	1.00227	951.425	94.0563	0.00157834	chr3_148562233_A_C_b38	-135551	chr3	148562233	A	C	1	rs6764689	61	69	0.27381	1	0.00105648	0.441833	0.131005	0.779595	0.776783	0.429282	1.99E-05	0.79743	0.453104	1.21476	Brain_Spinal_cord_cervical_c-1	126
19	ENSG00000144891.17	AGTR1	3	148697784	148743008	1.02755	979.322	82.6553	7.80E-05	chr3_149171194_C_G_b38	473410	chr3	149171194	C	G	1	rs143498436	2	2	0.00877193	1	4.13E-05	1.65839	0.384343	0.0685931	0.0676275	0.149049	1.48E-05	3.49777	1.48966	NA	Brain_Substantia_nigra	114
20	ENSG00000144891.17	AGTR1	3	148697784	148743008	1.03844	1159.39	297.395	3.11E-05	chr3_148731289_T_C_b38	33505	chr3	148731289	T	C	1	rs2638355	139	166	0.209596	-1	1.30E-05	-0.146807	0.0331484	0.0282972	0.0306906	0.0313866	5.43E-05	-0.301566	-0.384699	-0.194049	Breast_Mammary_Tissue	396
21	ENSG00000144891.17	AGTR1	3	148697784	148743008	1.03111	1022.09	368.766	9.30E-37	chr3_148657314_A_G_b38	-40470	chr3	148657314	A	G	1	rs275713	193	223	0.230849	1	5.77E-41	0.543501	0.0362019	1.00E-04	8.81E-35	2.99E-34	0.000181241	1.0196	0.904268	1.16963	Cells_Cultured_fibroblasts	483
22	ENSG00000144891.17	AGTR1	3	148697784	148743008	1.02735	1014.29	236.623	4.15E-12	chr3_148707611_A_AG_b38	9827	chr3	148707611	A	AG	1	rs138983572	175	222	0.349057	1	2.69E-13	-0.325973	0.0423113	1.00E-04	2.46E-09	6.94E-09	6.84E-05	-0.415397	-0.512484	-0.286817	Colon_Sigmoid	318
23	ENSG00000144891.17	AGTR1	3	148697784	148743008	1.02729	1070.5	268.884	1.10E-05	chr3_148707611_A_AG_b38	9827	chr3	148707611	A	AG	1	rs138983572	206	265	0.360054	1	3.66E-06	-0.127786	0.0270841	0.00849915	0.0102169	0.0100749	7.15E-05	-0.278353	-0.398839	-0.172886	Colon_Transverse	368
24	ENSG00000144891.17	AGTR1	3	148697784	148743008	1.05142	845.217	237.751	3.22E-05	chr3_148720351_T_TC_b38	22567	chr3	148720351	T	TC	1	rs11371912	73	83	0.125758	-1	7.75E-06	-0.27236	0.0597436	0.020398	0.0217829	0.0218953	8.33E-05	-0.374676	-0.493386	-0.227513	Esophagus_Gastroesophageal_Junction	330
25	ENSG00000144891.17	AGTR1	3	148697784	148743008	1.04839	951.802	374.532	0.000289592	chr3_149526999_C_A_b38	829215	chr3	149526999	C	A	1	rs10935766	197	222	0.22334	-1	0.000108698	0.132152	0.033826	0.216807	0.2209	0.0811918	0.000154239	0.276868	0.176869	0.441781	Esophagus_Mucosa	497
26	ENSG00000144891.17	AGTR1	3	148697784	148743008	1.02967	1130.93	359.126	4.81E-07	chr3_148715177_G_A_b38	17393	chr3	148715177	G	A	1	rs1492103	133	150	0.16129	-1	1.30E-07	-0.282742	0.0525794	1.00E-04	0.000429782	0.000318617	0.000112743	-0.337021	-0.436625	-0.213228	Esophagus_Muscularis	465
27	ENSG00000144891.17	AGTR1	3	148697784	148743008	1.05046	998.035	269.16	1.71E-12	chr3_148700381_T_C_b38	2597	chr3	148700381	T	C	1	rs3772633	96	103	0.138441	1	7.72E-14	0.489973	0.0624847	1.00E-04	6.03E-10	1.55E-09	8.26E-05	0.76424	0.632353	0.916782	Heart_Atrial_Appendage	372
28	ENSG00000144891.17	AGTR1	3	148697784	148743008	1.07099	923.905	276.191	9.11E-07	chr3_148696772_A_T_b38	-1012	chr3	148696772	A	T	1	rs275650	119	139	0.180052	1	1.50E-07	0.23669	0.0440469	0.00049995	0.000493222	0.000677056	8.61E-05	0.344013	0.216686	0.462684	Heart_Left_Ventricle	386
29	ENSG00000144891.17	AGTR1	3	148697784	148743008	1.03942	766.342	43.6875	0.000110411	chr3_147857947_A_C_b38	-839837	chr3	147857947	A	C	1	rs78566906	4	4	0.0273973	1	5.02E-05	1.45988	0.327713	0.0694931	0.0722985	0.264505	6.59E-06	1.82105	0.96984	2.09186	Kidney_Cortex	73
30	ENSG00000144891.17	AGTR1	3	148697784	148743008	1.01636	957.791	152.25	9.56E-06	chr3_148704099_G_C_b38	6315	chr3	148704099	G	C	1	rs7622069	122	147	0.353365	1	3.30E-06	0.343093	0.0712944	0.00789921	0.00838012	0.0190605	3.13E-05	0.359248	0.22946	0.448527	Liver	208
31	ENSG00000144891.17	AGTR1	3	148697784	148743008	1.04678	1033.82	397.751	1.84E-07	chr3_148469636_G_A_b38	-228148	chr3	148469636	G	A	1	rs3863996	93	101	0.0980583	-1	3.47E-08	0.344446	0.0613442	0.00029997	0.000124924	0.000127869	0.000103688	0.414286	0.291991	0.540956	Lung	515
32	ENSG00000144891.17	AGTR1	3	148697784	148743008	1.03337	1060.73	109.866	0.00222426	chr3_147734521_C_T_b38	-963263	chr3	147734521	C	T	1	rs116493117	8	8	0.0277778	1	0.00145412	0.593039	0.181926	0.89615	0.900174	0.480282	2.05E-05	0.915692	0.662927	1.20957	Minor_Salivary_Gland	144
33	ENSG00000144891.17	AGTR1	3	148697784	148743008	1.06079	988.293	559.9	2.95E-06	chr3_148694578_A_G_b38	-3206	chr3	148694578	A	G	1	rs409742	227	260	0.184136	1	6.30E-07	0.174469	0.0346668	0.00219978	0.00199045	0.00113727	0.00016868	0.257785	0.185849	0.358899	Muscle_Skeletal	706
34	ENSG00000144891.17	AGTR1	3	148697784	148743008	1.04465	1002.46	409.89	4.23E-13	chr3_148667570_T_C_b38	-30214	chr3	148667570	T	C	1	rs2934080	144	164	0.154135	1	1.41E-14	0.249071	0.0313166	1.00E-04	1.59E-10	1.62E-10	0.000162131	0.499998	0.423302	0.630679	Nerve_Tibial	532
35	ENSG00000144891.17	AGTR1	3	148697784	148743008	1.08951	749.777	109.513	0.00279885	chr3_149192734_A_G_b38	494950	chr3	149192734	A	G	1	rs1523513	129	166	0.497006	-1	0.00128269	-0.200853	0.0609871	0.859227	0.858906	0.452401	4.29E-05	-0.392506	-0.584518	-0.221789	Ovary	167
36	ENSG00000144891.17	AGTR1	3	148697784	148743008	1.03254	1050.41	225.562	0.00160306	chr3_149593307_A_C_b38	895523	chr3	149593307	A	C	1	rs7638700	27	31	0.0508197	1	0.000892956	-0.37752	0.112268	0.799521	0.805418	0.333769	6.08E-05	-0.564009	-0.850212	-0.317395	Pancreas	305
37	ENSG00000144891.17	AGTR1	3	148697784	148743008	1.07478	953.982	176.665	0.00106443	chr3_148534957_A_G_b38	-162827	chr3	148534957	A	G	1	rs1522948	42	46	0.0970464	1	0.000546922	-0.27415	0.0780097	0.594771	0.60604	0.30285	5.76E-05	-0.518504	-0.816364	-0.076572	Pituitary	237
38	ENSG00000144891.17	AGTR1	3	148697784	148743008	1.0428	1064	164.897	6.01E-05	chr3_148727831_G_A_b38	30047	chr3	148727831	G	A	1	rs2675511	110	139	0.31448	-1	2.62E-05	-0.336564	0.0779929	0.0520948	0.0540102	0.0723334	3.70E-05	-0.602754	-0.810425	-0.390779	Prostate	221
39	ENSG00000144891.17	AGTR1	3	148697784	148743008	1.04568	1006.79	396.647	0.000122271	chr3_148739855_T_C_b38	42071	chr3	148739855	T	C	1	rs1800766	131	142	0.137331	1	4.54E-05	0.12744	0.0309399	0.106603	0.103039	0.04284	0.0001489	0.395756	0.24317	0.557435	Skin_Not_Sun_Exposed_Suprapubic	517
40	ENSG00000144891.17	AGTR1	3	148697784	148743008	1.04609	1088.99	479.867	0.000688549	chr3_148690321_A_G_b38	-7463	chr3	148690321	A	G	1	rs13095933	389	530	0.438017	-1	0.000338414	-0.0805702	0.0223354	0.517313	0.505893	0.125425	0.000175943	-0.181242	-0.255684	-0.083505	Skin_Sun_Exposed_Lower_leg	605
41	ENSG00000144891.17	AGTR1	3	148697784	148743008	1.04946	1055.83	122.17	0.000194543	chr3_149289979_C_T_b38	592195	chr3	149289979	C	T	1	rs112110381	3	3	0.00862069	1	9.50E-05	-1.05211	0.261433	0.166417	0.167615	0.151914	3.61E-05	-6.64386	-6.64386	-6.64386	Small_Intestine_Terminal_Ileum	174
42	ENSG00000144891.17	AGTR1	3	148697784	148743008	1.03114	1065.73	169.597	6.47E-09	chr3_148577681_C_T_b38	-120103	chr3	148577681	C	T	1	rs3103761	115	130	0.287611	-1	1.09E-09	0.434713	0.0677083	1.00E-04	4.70E-06	9.84E-06	6.53E-05	0.849733	0.600133	1.11675	Spleen	227
43	ENSG00000144891.17	AGTR1	3	148697784	148743008	1.02314	1172.77	247.498	0.00065995	chr3_149613675_A_G_b38	915891	chr3	149613675	A	G	1	rs111393417	15	17	0.0262346	1	0.000384004	-0.327047	0.0909408	0.531034	0.528029	0.27055	4.32E-05	-0.260485	-0.588561	0.019277	Stomach	324
44	ENSG00000144891.17	AGTR1	3	148697784	148743008	1.04188	1113.01	244.576	6.37E-05	chr3_147761696_G_A_b38	-936088	chr3	147761696	G	A	1	rs9815676	186	234	0.363354	-1	2.94E-05	0.139664	0.0328496	0.0572943	0.0601195	0.0363722	9.32E-05	0.24642	0.147597	0.400545	Testis	322
45	ENSG00000144891.17	AGTR1	3	148697784	148743008	1.03817	1190.79	460.675	6.07E-05	chr3_148844773_T_C_b38	146989	chr3	148844773	T	C	1	rs76950051	14	14	0.0121951	1	2.73E-05	0.660386	0.155979	0.0592941	0.0619491	0.0228663	0.000153088	1.12151	0.877587	1.42451	Thyroid	574
46	ENSG00000144891.17	AGTR1	3	148697784	148743008	0.979404	1014.7	98.3023	0.00114932	chr3_149063459_A_T_b38	365675	chr3	149063459	A	T	1	rs61755303	2	2	0.00775194	1	0.000824242	-1.00587	0.291966	0.688919	0.696782	0.430637	1.24E-05	-6.64386	-6.64386	-6.64386	Uterus	129
47	ENSG00000144891.17	AGTR1	3	148697784	148743008	1.02529	1059.79	108.523	0.000830181	chr3_147730920_A_G_b38	-966864	chr3	147730920	A	G	1	rs62273998	2	2	0.0070922	1	0.000547724	-0.962761	0.270806	0.587097	0.573802	0.364146	1.61E-05	-6.64386	-6.64386	-6.64386	Vagina	141
