## Supplementary Figure S1, Table S1-S35 for "Generative AI and genetic analyses indicate metformin as a drug repurposing candidate for normal tension glaucoma": Table S19.xlsx

### Sheet: merge.data_agtr2
Table S19.16 IVs mapped to AGTR2
No	Gene ID	Genes	Chromosome	Start position of gene	End position of gene	beta_shape1	beta_shape2	true_df	pval_true_df	variant_id	tss_distance	chr	pos.exposure	effect_allele.exposure	other_allele.exposure	num_alt_per_site	SNP	minor_allele_samples	minor_allele_count	eaf.exposure	ref_factor	pval.exposure	beta.exposure	se.exposure	pval_perm	pval_beta	qval	pval_nominal_threshold	log2_aFC	log2_aFC_lower	log2_aFC_upper	tissue	samplesize.exposure
1	ENSG00000180772.6	AGTR2	X	116170722	116174972	1.01251	574.595	355.106	1.06E-05	chrX_116335916_T_TGCCCC_b38	165194	chrX	116335916	T	TGCCCC	1	rs201253963	25	36	0.0383795	1	3.01E-06	0.434482	0.0917044	0.00589941	0.00564036	0.00497382	0.000149206	1.47404	0.801679	1.99335	Adipose_Visceral_Omentum	469
2	ENSG00000180772.6	AGTR2	X	116170722	116174972	1.03188	584.33	176.734	1.76E-09	chrX_116287912_A_G_b38	117190	chrX	116287912	A	G	1	rs4824319	99	159	0.341202	1	3.17E-10	-0.440449	0.0663721	1.00E-04	6.54E-07	2.37E-06	7.86E-05	-2.29055	-2.62994	-1.83782	Adrenal_Gland	233
3	ENSG00000180772.6	AGTR2	X	116170722	116174972	1.02291	656.217	291.739	3.93E-13	chrX_116306981_G_T_b38	136259	chrX	116306981	G	T	1	rs2145200	163	258	0.333333	1	3.84E-14	-0.365724	0.0461321	1.00E-04	1.54E-10	3.26E-10	0.000135404	-1.52523	-1.85291	-1.22635	Artery_Aorta	387
4	ENSG00000180772.6	AGTR2	X	116170722	116174972	1.01239	570.363	157.356	0.000412454	chrX_116460284_C_G_b38	289562	chrX	116460284	C	G	1	rs28699570	19	30	0.0704225	-1	0.000212286	0.436345	0.115306	0.206349	0.204702	0.189931	5.34E-05	1.4768	0.343179	2.05089	Artery_Coronary	213
5	ENSG00000180772.6	AGTR2	X	116170722	116174972	1.01575	608.142	128.791	0.000581895	chrX_115329578_C_T_b38	-841144	chrX	115329578	C	T	1	rs6413658	82	138	0.394286	-1	0.000428018	0.187455	0.0519034	0.292092	0.290895	0.168696	9.67E-05	0.654654	0.255998	0.969193	Brain_Cerebellar_Hemisphere	175
6	ENSG00000180772.6	AGTR2	X	116170722	116174972	1.02154	659.485	161.227	0.000258651	chrX_115991954_T_G_b38	-178768	chrX	115991954	T	G	1	rs55716201	39	61	0.145933	1	0.000183405	0.205371	0.0536851	0.146409	0.149451	0.0984557	0.000103831	0.623265	0.414445	0.810033	Brain_Cerebellum	209
7	ENSG00000180772.6	AGTR2	X	116170722	116174972	1.05842	451.783	105.964	0.00257754	chrX_115202149_C_A_b38	-968573	chrX	115202149	C	A	1	rs191853220	5	6	0.0204082	1	0.0012159	-0.795921	0.240257	0.664234	0.665293	0.403273	6.19E-05	-3.70902	-6.64386	-2.81784	Cells_EBV-transformed_lymphocytes	147
8	ENSG00000180772.6	AGTR2	X	116170722	116174972	1.05021	664.204	242.517	5.91E-05	chrX_116190988_C_G_b38	20266	chrX	116190988	C	G	1	rs5952110	103	162	0.254717	1	2.88E-05	0.194486	0.0456822	0.030297	0.0320197	0.0293645	0.000112164	0.762455	0.355976	1.0218	Colon_Sigmoid	318
9	ENSG00000180772.6	AGTR2	X	116170722	116174972	1.02414	546.418	260.837	4.75E-05	chrX_116268188_C_T_b38	97466	chrX	116268188	C	T	1	rs5905223	200	323	0.438859	1	1.37E-05	0.136978	0.0309787	0.0241976	0.0232375	0.0205716	0.000138807	0.502472	0.296465	0.736283	Colon_Transverse	368
10	ENSG00000180772.6	AGTR2	X	116170722	116174972	1.02953	634.92	274.425	0.00027468	chrX_117157628_A_G_b38	986906	chrX	117157628	A	G	1	rs143598229	11	17	0.0228495	1	0.000135192	-0.399962	0.103441	0.153433	0.149898	0.0926431	0.000121936	-2.23263	-4.2072	-0.60155	Heart_Atrial_Appendage	372
11	ENSG00000180772.6	AGTR2	X	116170722	116174972	1.03216	658.13	290.479	0.000336136	chrX_116295709_C_T_b38	124987	chrX	116295709	C	T	1	rs2057286	200	333	0.431347	1	0.000183881	-0.131541	0.0347531	0.187103	0.186152	0.117366	0.000107451	-0.511706	-0.785689	-0.27004	Heart_Left_Ventricle	386
12	ENSG00000180772.6	AGTR2	X	116170722	116174972	1.03601	665.259	404.922	1.63E-08	chrX_116170939_G_A_b38	217	chrX	116170939	G	A	1	rs1403543	297	510	0.495146	1	3.21E-09	-0.153994	0.025484	1.00E-04	7.06E-06	8.40E-06	0.000156418	-0.927255	-1.19636	-0.609082	Lung	515
13	ENSG00000180772.6	AGTR2	X	116170722	116174972	1.0983	621.86	225.073	0.00306469	chrX_116327128_C_T_b38	156406	chrX	116327128	C	T	1	rs12843970	22	34	0.0557377	1	0.00180123	0.353144	0.11193	0.825908	0.827776	0.339552	0.000125486	1.31268	0.522898	2.08137	Pancreas	305
14	ENSG00000180772.6	AGTR2	X	116170722	116174972	1.05288	442.559	220.178	0.0062863	chrX_115247129_G_A_b38	-923593	chrX	115247129	G	A	1	rs6644212	51	70	0.108025	1	0.00252047	0.128848	0.0422515	0.915828	0.932368	0.378588	0.000126404	0.61273	0.1108	0.959944	Stomach	324
15	ENSG00000180772.6	AGTR2	X	116170722	116174972	1.02698	617.016	98.1703	7.25E-14	chrX_116048962_A_T_b38	-121760	chrX	116048962	A	T	1	rs140303061	81	105	0.42	-1	1.33E-14	0.73385	0.0817967	1.00E-04	2.32E-11	6.46E-10	2.56E-05	5.18495	4.29592	5.86022	Uterus	129
16	ENSG00000180772.6	AGTR2	X	116170722	116174972	1.02517	443.386	98.8039	0.000303914	chrX_116506952_T_C_b38	336230	chrX	116506952	T	C	1	rs62603300	12	12	0.0425532	1	9.04E-05	0.761791	0.187758	0.115616	0.118492	0.175093	3.84E-05	2.47763	1.40141	3.44341	Vagina	141
