## Supplementary Figure S1, Table S1-S35 for "Generative AI and genetic analyses indicate metformin as a drug repurposing candidate for normal tension glaucoma": Table S23.xlsx

### Sheet: merge.data_neuronal
Table S23.40 IVs mapped to Neuronal acetylcholine receptor protein alpha-7
No	Gene ID	Genes	Chromosome	Start position of gene	End position of gene	beta_shape1	beta_shape2	true_df	pval_true_df	variant_id	tss_distance	chr	pos.exposure	effect_allele.exposure	other_allele.exposure	num_alt_per_site	SNP	minor_allele_samples	minor_allele_count	eaf.exposure	ref_factor	pval.exposure	beta.exposure	se.exposure	pval_perm	pval_beta	qval	pval_nominal_threshold	log2_aFC	log2_aFC_lower	log2_aFC_upper	tissue	samplesize.exposure
1	ENSG00000175344.17	CHRNA7	15	31923438	32173018	1.05635	861.613	443.569	2.03E-10	chr15_31342540_G_A_b38	-580898	chr15	31342540	G	A	1	rs12439853	64	66	0.0567986	1	8.73E-12	-0.828247	0.118521	1.00E-04	7.09E-08	6.78E-08	0.000184378	-2.2199	-3.13935	-1.14173	Adipose_Subcutaneous	581
2	ENSG00000175344.17	CHRNA7	15	31923438	32173018	1.03211	970.661	356.743	5.64E-06	chr15_31016175_T_C_b38	-907263	chr15	31016175	T	C	1	rs16956455	158	175	0.186567	1	1.58E-06	0.390107	0.0800311	0.00449955	0.0045553	0.00408742	9.36E-05	0.856376	0.546643	1.23955	Adipose_Visceral_Omentum	469
3	ENSG00000175344.17	CHRNA7	15	31923438	32173018	1.02441	919.441	173.926	0.000259366	chr15_31377911_T_C_b38	-545527	chr15	31377911	T	C	1	rs76111526	3	3	0.00643777	1	0.000118863	-1.49137	0.379606	0.204161	0.202464	0.162995	4.87E-05	-6.64386	-6.64386	-6.64386	Adrenal_Gland	233
4	ENSG00000175344.17	CHRNA7	15	31923438	32173018	1.04108	963.678	282.684	4.82E-10	chr15_32101858_AT_A_b38	178420	chr15	32101858	AT	A	1	rs142239664	42	44	0.0568475	1	4.33E-11	-1.00788	0.147551	1.00E-04	2.51E-07	3.87E-07	9.72E-05	-3.07622	-6.64386	-2.60559	Artery_Aorta	387
5	ENSG00000175344.17	CHRNA7	15	31923438	32173018	1.04487	935.38	155.142	3.26E-05	chr15_32021262_G_A_b38	97824	chr15	32021262	G	A	1	rs1913459	26	27	0.0633803	1	1.15E-05	-0.859929	0.190275	0.0229977	0.0251942	0.0453068	3.69E-05	-2.48881	-2.98662	-1.83919	Artery_Coronary	213
6	ENSG00000175344.17	CHRNA7	15	31923438	32173018	1.05872	980.282	456.15	4.16E-09	chr15_30963235_C_T_b38	-960203	chr15	30963235	C	T	1	rs11639169	282	325	0.278253	1	4.38E-10	0.355168	0.055817	1.00E-04	1.92E-06	1.53E-06	0.00016279	1.20673	0.894184	1.51166	Artery_Tibial	584
7	ENSG00000175344.17	CHRNA7	15	31923438	32173018	1.0199	981.749	97.5812	0.000645973	chr15_31811779_T_C_b38	-111659	chr15	31811779	T	C	1	rs1503021	2	2	0.00775194	-1	0.000427487	1.64081	0.450845	0.463426	0.460065	0.34891	1.73E-05	3.10838	2.4338	NA	Brain_Amygdala	129
8	ENSG00000175344.17	CHRNA7	15	31923438	32173018	1.05281	896.195	111.539	0.000122783	chr15_32188359_T_C_b38	264921	chr15	32188359	T	C	1	rs189832217	57	64	0.217687	-1	5.89E-05	-0.312023	0.0749531	0.0908909	0.0904874	0.117631	3.65E-05	-0.63421	-0.937493	-0.428486	Brain_Anterior_cingulate_cortex_BA24	147
9	ENSG00000175344.17	CHRNA7	15	31923438	32173018	1.03002	940.721	139.954	7.36E-05	chr15_32391455_C_T_b38	468017	chr15	32391455	C	T	1	rs199924753	24	24	0.0618557	1	3.20E-05	0.703336	0.164105	0.0614939	0.0609556	0.0642005	5.28E-05	0.798391	0.510076	1.06675	Brain_Caudate_basal_ganglia	194
10	ENSG00000175344.17	CHRNA7	15	31923438	32173018	1.05906	820.299	118.956	0.000392046	chr15_32234551_C_T_b38	311113	chr15	32234551	C	T	1	rs868475634	13	13	0.0371429	1	0.000158187	-1.00098	0.257489	0.249875	0.249445	0.152468	8.24E-05	-3.70545	-6.64386	-1.45908	Brain_Cerebellar_Hemisphere	175
11	ENSG00000175344.17	CHRNA7	15	31923438	32173018	1.03854	980.772	153.453	0.000874567	chr15_32518220_G_A_b38	594782	chr15	32518220	G	A	1	rs11637626	71	84	0.200957	1	0.000477469	0.397561	0.111595	0.565856	0.558418	0.243876	7.36E-05	0.630799	0.23327	1.00235	Brain_Cerebellum	209
12	ENSG00000175344.17	CHRNA7	15	31923438	32173018	1.05489	856.222	146.502	3.03E-05	chr15_32151612_C_T_b38	228174	chr15	32151612	C	T	1	rs7178176	86	101	0.246341	1	9.53E-06	-0.271615	0.0594402	0.0172983	0.0204589	0.0248377	7.06E-05	-0.541289	-0.814263	-0.317874	Brain_Cortex	205
13	ENSG00000175344.17	CHRNA7	15	31923438	32173018	1.04312	826.011	119.47	0.000526032	chr15_32186250_G_C_b38	262812	chr15	32186250	G	C	1	rs767077531	39	41	0.117143	1	0.000227371	-0.302457	0.0798346	0.331128	0.332156	0.231244	4.96E-05	-0.419037	-0.6009	-0.167222	Brain_Frontal_Cortex_BA9	175
14	ENSG00000175344.17	CHRNA7	15	31923438	32173018	1.0326	1011.74	114.978	2.02E-08	chr15_32186250_G_C_b38	262812	chr15	32186250	G	C	1	rs767077531	35	39	0.118182	1	4.89E-09	-0.569325	0.0905222	1.00E-04	1.42E-05	7.86E-05	2.86E-05	-1.82979	-2.77312	-1.19175	Brain_Hippocampus	165
15	ENSG00000175344.17	CHRNA7	15	31923438	32173018	1.00864	793.051	116.518	0.00118327	chr15_32847682_G_A_b38	924244	chr15	32847682	G	A	1	rs144794217	8	8	0.0235294	1	0.000612262	0.604599	0.172155	0.611111	0.605127	0.355549	3.13E-05	1.09476	0.35981	1.67803	Brain_Hypothalamus	170
16	ENSG00000175344.17	CHRNA7	15	31923438	32173018	1.04207	898.279	144.977	0.00022524	chr15_31895147_G_A_b38	-28291	chr15	31895147	G	A	1	rs75968213	4	4	0.00990099	1	9.61E-05	1.85672	0.464188	0.170007	0.167817	0.132399	5.55E-05	1.77323	1.2459	2.0023	Brain_Nucleus_accumbens_basal_ganglia	202
17	ENSG00000175344.17	CHRNA7	15	31923438	32173018	1.04636	869.793	116.467	8.98E-05	chr15_32219927_T_C_b38	296489	chr15	32219927	T	C	1	rs2651443	103	133	0.391176	1	3.49E-05	-0.340544	0.0794249	0.0644936	0.0653804	0.080075	4.78E-05	-0.578539	-0.765721	-0.302595	Brain_Putamen_basal_ganglia	170
18	ENSG00000175344.17	CHRNA7	15	31923438	32173018	1.05481	826.083	91.2945	0.000792927	chr15_32615511_C_T_b38	692073	chr15	32615511	C	T	1	rs73369102	60	70	0.277778	1	0.000415536	0.424725	0.116323	0.468414	0.454391	0.328283	2.87E-05	0.768034	0.376258	1.26193	Brain_Spinal_cord_cervical_c-1	126
19	ENSG00000175344.17	CHRNA7	15	31923438	32173018	1.07476	865.199	79.874	0.0026395	chr15_31000989_G_A_b38	-922449	chr15	31000989	G	A	1	rs80231271	8	9	0.0394737	1	0.00149831	-0.631576	0.192747	0.888988	0.884873	0.512651	2.06E-05	-1.95302	-6.64386	-0.982324	Brain_Substantia_nigra	114
20	ENSG00000175344.17	CHRNA7	15	31923438	32173018	1.06596	957.918	286.762	0.000822817	chr15_32812244_C_T_b38	888806	chr15	32812244	C	T	1	rs76404973	5	5	0.00631313	1	0.000361242	-1.46202	0.405578	0.522443	0.514753	0.256805	7.16E-05	-6.64386	-6.64386	-6.64386	Breast_Mammary_Tissue	396
21	ENSG00000175344.17	CHRNA7	15	31923438	32173018	1.03717	898.717	232.783	4.03E-08	chr15_32020805_G_A_b38	97367	chr15	32020805	G	A	1	rs10851668	166	205	0.322327	-1	5.35E-09	0.376183	0.0623233	1.00E-04	2.43E-05	4.24E-05	7.97E-05	0.805639	0.652029	1.06378	Colon_Sigmoid	318
22	ENSG00000175344.17	CHRNA7	15	31923438	32173018	1.01835	1016.22	268.549	0.000864289	chr15_32153469_G_T_b38	230031	chr15	32153469	G	T	1	rs71476588	164	191	0.259511	1	0.000448817	-0.211911	0.0597068	0.573639	0.576323	0.23516	7.33E-05	-0.308161	-0.448559	-0.132545	Colon_Transverse	368
23	ENSG00000175344.17	CHRNA7	15	31923438	32173018	1.01704	1004.36	248.145	0.000212457	chr15_31284474_T_C_b38	-638964	chr15	31284474	T	C	1	rs12323980	56	62	0.0939394	1	9.64E-05	-0.370907	0.0937207	0.185439	0.185651	0.123189	6.29E-05	-1.15444	-1.54144	-0.506637	Esophagus_Gastroesophageal_Junction	330
24	ENSG00000175344.17	CHRNA7	15	31923438	32173018	1.05874	870.432	346.493	0.000468272	chr15_32285468_G_A_b38	362030	chr15	32285468	G	A	1	rs71476595	280	319	0.343011	1	0.000187372	0.19589	0.0519449	0.31145	0.307672	0.112076	0.000157801	0.334091	0.109127	0.4841	Esophagus_Muscularis	465
25	ENSG00000175344.17	CHRNA7	15	31923438	32173018	1.03748	978.284	269.765	7.91E-05	chr15_31028930_G_A_b38	-894508	chr15	31028930	G	A	1	rs61997150	37	38	0.0510753	1	2.96E-05	-0.626324	0.147666	0.0625937	0.0664806	0.0490333	8.11E-05	-1.6041	-4.99129	-0.920179	Heart_Atrial_Appendage	372
26	ENSG00000175344.17	CHRNA7	15	31923438	32173018	1.0309	967.367	395.589	3.40E-11	chr15_31804301_C_T_b38	-119137	chr15	31804301	C	T	1	rs12440544	47	49	0.0475728	1	2.06E-12	-0.88899	0.122883	1.00E-04	1.91E-08	2.98E-08	0.00010605	-3.17744	-4.44313	-1.54612	Lung	515
27	ENSG00000175344.17	CHRNA7	15	31923438	32173018	1.02806	980.924	108.727	2.43E-05	chr15_32017808_G_A_b38	94370	chr15	32017808	G	A	1	rs4779955	72	93	0.322917	-1	1.00E-05	0.468378	0.101494	0.019798	0.0209417	0.0547198	2.16E-05	0.715405	0.392925	1.05764	Minor_Salivary_Gland	144
28	ENSG00000175344.17	CHRNA7	15	31923438	32173018	1.0423	930.832	406.72	7.72E-11	chr15_32049378_T_A_b38	125940	chr15	32049378	T	A	1	rs56376304	38	39	0.0366541	1	4.08E-12	-1.09081	0.153142	1.00E-04	3.52E-08	3.00E-08	0.000173624	-3.70534	-6.64386	-3.62927	Nerve_Tibial	532
29	ENSG00000175344.17	CHRNA7	15	31923438	32173018	1.03374	1154.95	120.315	0.0019196	chr15_31464524_C_T_b38	-458914	chr15	31464524	C	T	1	rs16956769	106	128	0.383234	1	0.00143377	-0.234436	0.0719298	0.883495	0.884959	0.459114	2.25E-05	-0.355134	-0.675484	-0.148646	Ovary	167
30	ENSG00000175344.17	CHRNA7	15	31923438	32173018	1.04867	988.981	224.744	1.65E-15	chr15_32102572_GTAT_G_b38	179134	chr15	32102572	GTAT	G	1	rs10537522	194	233	0.381967	1	4.40E-17	-0.497176	0.0549899	1.00E-04	4.27E-13	1.75E-12	6.80E-05	-0.937041	-1.10673	-0.748311	Pancreas	305
31	ENSG00000175344.17	CHRNA7	15	31923438	32173018	1.12396	691.868	165.911	0.000892875	chr15_31609734_A_G_b38	-313704	chr15	31609734	A	G	1	rs188124927	5	5	0.0105485	1	0.000293419	-1.20194	0.325998	0.410246	0.402598	0.237887	9.25E-05	-6.64386	-6.64386	-6.64386	Pituitary	237
32	ENSG00000175344.17	CHRNA7	15	31923438	32173018	1.04938	923.983	162.387	2.72E-05	chr15_31797220_G_A_b38	-126218	chr15	31797220	G	A	1	rs117277624	1	1	0.00226244	1	9.42E-06	3.36473	0.737978	0.0182982	0.0202756	0.0341195	4.36E-05	3.62656	3.52276	3.52276	Prostate	221
33	ENSG00000175344.17	CHRNA7	15	31923438	32173018	1.05802	874.994	463.776	1.90E-07	chr15_30956533_C_G_b38	-966905	chr15	30956533	C	G	1	rs34331396	304	352	0.290909	1	2.20E-08	0.345172	0.0607591	0.00019998	9.76E-05	5.61E-05	0.000224898	0.568604	0.4269	0.772856	Skin_Sun_Exposed_Lower_leg	605
34	ENSG00000175344.17	CHRNA7	15	31923438	32173018	1.06394	1013.48	122.026	0.000232679	chr15_31489785_C_T_b38	-433653	chr15	31489785	C	T	1	rs7166243	55	61	0.175287	1	0.000114478	0.202711	0.0509959	0.182099	0.185525	0.161571	3.96E-05	0.55931	0.39037	0.791226	Small_Intestine_Terminal_Ileum	174
35	ENSG00000175344.17	CHRNA7	15	31923438	32173018	1.02888	1086.49	171.861	7.48E-06	chr15_32046584_A_G_b38	123146	chr15	32046584	A	G	1	rs78184570	115	145	0.319383	-1	2.96E-06	0.429587	0.0891286	0.00669933	0.00695453	0.00804897	6.36E-05	0.782173	0.560661	1.0901	Spleen	227
36	ENSG00000175344.17	CHRNA7	15	31923438	32173018	1.05977	867.89	234.101	1.65E-06	chr15_32177698_T_C_b38	254260	chr15	32177698	T	C	1	rs202200842	22	23	0.0354938	1	2.78E-07	0.509001	0.0965513	0.00059994	0.000940481	0.0016912	6.59E-05	0.874022	0.572942	1.42484	Stomach	324
37	ENSG00000175344.17	CHRNA7	15	31923438	32173018	1.02891	978.952	240.483	0.000112351	chr15_31400147_C_G_b38	-523291	chr15	31400147	C	G	1	rs4779525	138	157	0.243789	1	4.70E-05	-0.325561	0.0786767	0.0917908	0.096432	0.0539815	0.000102164	-0.278766	-0.357153	-0.184349	Testis	322
38	ENSG00000175344.17	CHRNA7	15	31923438	32173018	1.03478	920.237	444.236	9.77E-17	chr15_31379949_A_G_b38	-543489	chr15	31379949	A	G	1	rs9672538	57	60	0.0522648	1	8.81E-19	-0.929801	0.100963	1.00E-04	3.12E-14	3.58E-14	0.00019654	-1.2199	-1.46535	-0.987449	Thyroid	574
39	ENSG00000175344.17	CHRNA7	15	31923438	32173018	1.04655	984.455	96.5758	0.00107768	chr15_31288545_G_A_b38	-634893	chr15	31288545	G	A	1	rs143199084	16	17	0.0658915	1	0.000690352	-0.626347	0.179043	0.632743	0.634608	0.414446	1.75E-05	-3.5017	-3.60021	-1.85456	Uterus	129
40	ENSG00000175344.17	CHRNA7	15	31923438	32173018	1.01982	915.184	107.572	0.000334167	chr15_31065227_C_T_b38	-858211	chr15	31065227	C	T	1	rs76580248	5	5	0.0177305	1	0.000194724	-1.26518	0.328724	0.260813	0.254841	0.253598	1.82E-05	-6.64386	-6.64386	-6.64386	Vagina	141
