## Supplementary Figure S1, Table S1-S35 for "Generative AI and genetic analyses indicate metformin as a drug repurposing candidate for normal tension glaucoma": Table S26.xlsx

### Sheet: merge.data_sigma1
Table S26.49 IVs mapped to Sigma-1 receptors
No	Gene ID	Genes	Chromosome	Start position of gene	End position of gene	beta_shape1	beta_shape2	true_df	pval_true_df	variant_id	tss_distance	chr	pos.exposure	effect_allele.exposure	other_allele.exposure	num_alt_per_site	SNP	minor_allele_samples	minor_allele_count	eaf.exposure	ref_factor	pval.exposure	beta.exposure	se.exposure	pval_perm	pval_beta	qval	pval_nominal_threshold	log2_aFC	log2_aFC_lower	log2_aFC_upper	tissue	samplesize.exposure
1	ENSG00000147955.16	SIGMAR1	9	34634722	34637809	1.04617	430.829	441.948	2.14E-06	chr9_34582851_G_A_b38	-54958	chr9	34582851	G	A	1	rs79369160	33	33	0.0283993	1	3.45E-07	-0.362253	0.0701346	0.00039996	0.000653809	0.000413253	0.00035976	-0.269884	-0.336305	-0.195482	Adipose_Subcutaneous.v8.egenes.txt.gz	NA
2	ENSG00000147955.16	SIGMAR1	9	34634722	34637809	1.04777	401.05	341.079	1.43E-05	chr9_34551922_G_A_b38	-85887	chr9	34551922	G	A	1	rs115034926	17	17	0.0181237	1	2.69E-06	-0.460317	0.0966644	0.00319968	0.00438179	0.00394386	0.000236873	-0.28321	-0.541752	-0.166621	Adipose_Visceral_Omentum.v8.egenes.txt.gz	NA
3	ENSG00000147955.16	SIGMAR1	9	34634722	34637809	1.07086	368.411	163.654	0.000939816	chr9_34660205_C_T_b38	22396	chr9	34660205	C	T	1	rs41313780	15	15	0.0321888	1	0.000326715	-0.435367	0.118987	0.263768	0.261585	0.192808	0.000142291	-0.298305	-0.420769	-0.184628	Adrenal_Gland.v8.egenes.txt.gz	NA
4	ENSG00000147955.16	SIGMAR1	9	34634722	34637809	1.04736	432.676	275.239	2.83E-06	chr9_33785005_G_A_b38	-852804	chr9	33785005	G	A	1	rs76826123	16	16	0.0206718	1	5.00E-07	0.563051	0.10971	0.00079992	0.000872248	0.000866469	0.000220349	0.274587	0.197262	0.342787	Artery_Aorta.v8.egenes.txt.gz	NA
5	ENSG00000147955.16	SIGMAR1	9	34634722	34637809	1.04655	431.282	151.983	0.00223795	chr9_33988789_C_T_b38	-649020	chr9	33988789	C	T	1	rs143111805	3	3	0.00704225	1	0.0011069	-0.841755	0.253727	0.604834	0.599154	0.341499	8.04E-05	-0.784835	-1.20917	NA	Artery_Coronary.v8.egenes.txt.gz	NA
6	ENSG00000147955.16	SIGMAR1	9	34634722	34637809	1.01158	421.896	444.831	2.37E-08	chr9_34606092_TGTCTTAAAGTCA_T_b38	-31717	chr9	34606092	TGTCTTAAAGTCA	T	1	rs148440338	38	39	0.0333904	1	1.96E-09	-0.403412	0.066012	1.00E-04	8.70E-06	6.52E-06	0.000336597	-0.259233	-0.327766	-0.192872	Artery_Tibial.v8.egenes.txt.gz	NA
7	ENSG00000147955.16	SIGMAR1	9	34634722	34637809	1.05537	373.082	92.5437	0.000780008	chr9_33673382_C_T_b38	-964427	chr9	33673382	C	T	1	rs147532435	3	3	0.0116279	1	0.00036701	-1.11112	0.301644	0.229535	0.229308	0.252352	5.31E-05	-0.772094	-1.2875	NA	Brain_Amygdala.v8.egenes.txt.gz	NA
8	ENSG00000147955.16	SIGMAR1	9	34634722	34637809	1.01214	431.294	112.481	0.00985839	chr9_34256377_G_T_b38	-381432	chr9	34256377	G	T	2	rs34101674	3	3	0.010274	1	0.00718364	-0.832114	0.30433	0.983301	0.98568	0.438279	6.48E-05	-0.423923	-0.587561	NA	Brain_Anterior_cingulate_cortex_BA24.v8.egenes.txt.gz	NA
9	ENSG00000147955.16	SIGMAR1	9	34634722	34637809	1.03406	427.654	137.337	0.000521524	chr9_34950302_T_C_b38	312493	chr9	34950302	T	C	1	rs2017126	101	120	0.309278	-1	0.000238202	-0.198169	0.0526627	0.191323	0.186866	0.139152	0.000117732	-0.10455	-0.156138	-0.078398	Brain_Caudate_basal_ganglia.v8.egenes.txt.gz	NA
10	ENSG00000147955.16	SIGMAR1	9	34634722	34637809	1.01617	398.593	118.336	0.00160238	chr9_34102182_G_A_b38	-535627	chr9	34102182	G	A	1	rs148189620	8	8	0.0228571	1	0.000748393	0.525449	0.152303	0.46732	0.464431	0.226555	0.0001477	0.27035	0.20109	0.412887	Brain_Cerebellar_Hemisphere.v8.egenes.txt.gz	NA
11	ENSG00000147955.16	SIGMAR1	9	34634722	34637809	1.03949	507.08	154.642	0.0055582	chr9_35131390_C_T_b38	493581	chr9	35131390	C	T	1	rs116977990	3	3	0.00717703	1	0.00374318	0.861667	0.293095	0.935514	0.93626	0.3411	0.00014283	0.33309	0.210899	NA	Brain_Cerebellum.v8.egenes.txt.gz	NA
12	ENSG00000147955.16	SIGMAR1	9	34634722	34637809	1.04451	391.447	143.602	3.98E-07	chr9_34633532_C_T_b38	-4277	chr9	34633532	C	T	1	rs11791806	74	85	0.207317	1	5.45E-08	0.294756	0.0517306	1.00E-04	0.00010333	0.000224412	0.000149307	0.093198	0.053582	0.128753	Brain_Cortex.v8.egenes.txt.gz	NA
13	ENSG00000147955.16	SIGMAR1	9	34634722	34637809	1.10109	319.236	112.588	0.00384213	chr9_34116928_G_A_b38	-520881	chr9	34116928	G	A	1	rs117094918	6	6	0.0171429	1	0.00154189	-0.576745	0.178417	0.679104	0.668756	0.342935	0.000156313	-0.307385	-0.552006	-0.143346	Brain_Frontal_Cortex_BA9.v8.egenes.txt.gz	NA
14	ENSG00000147955.16	SIGMAR1	9	34634722	34637809	1.01997	418.665	112.158	0.000235655	chr9_35621723_G_A_b38	983914	chr9	35621723	G	A	1	rs141211952	4	4	0.0121212	1	0.000103148	-0.796251	0.198488	0.0916908	0.0889054	0.120199	6.57E-05	-0.516498	-0.766597	-0.416505	Brain_Hippocampus.v8.egenes.txt.gz	NA
15	ENSG00000147955.16	SIGMAR1	9	34634722	34637809	1.03485	360.682	113.407	0.00219329	chr9_33694762_C_G_b38	-943047	chr9	33694762	C	G	1	rs17505573	13	13	0.0382353	1	0.00103787	-0.331811	0.0988777	0.538172	0.53074	0.332836	7.66E-05	-0.221842	-0.369535	-0.116182	Brain_Hypothalamus.v8.egenes.txt.gz	NA
16	ENSG00000147955.16	SIGMAR1	9	34634722	34637809	1.04641	423.982	143.269	0.000103991	chr9_34116928_G_A_b38	-520881	chr9	34116928	G	A	1	rs117094918	6	6	0.0148515	1	3.66E-05	-0.878826	0.206996	0.0363964	0.036551	0.0448141	0.000119232	-0.483642	-0.754793	-0.280256	Brain_Nucleus_accumbens_basal_ganglia.v8.egenes.txt.gz	NA
17	ENSG00000147955.16	SIGMAR1	9	34634722	34637809	1.04853	357.732	111.528	0.00763405	chr9_35491469_C_T_b38	853660	chr9	35491469	C	T	1	rs34167533	66	78	0.229412	1	0.00396138	0.208023	0.0709101	0.935514	0.929546	0.403162	0.000117	0.075874	0.039445	0.12362	Brain_Putamen_basal_ganglia.v8.egenes.txt.gz	NA
18	ENSG00000147955.16	SIGMAR1	9	34634722	34637809	1.02704	402.947	90.7816	0.000728596	chr9_35034444_T_C_b38	396635	chr9	35034444	T	C	1	rs7022306	5	5	0.0198413	1	0.000364348	1.27667	0.346041	0.245584	0.24287	0.242321	5.24E-05	0.417943	0.306029	0.713047	Brain_Spinal_cord_cervical_c-1.v8.egenes.txt.gz	NA
19	ENSG00000147955.16	SIGMAR1	9	34634722	34637809	1.02322	442.139	81.9252	0.00393013	chr9_34755362_G_A_b38	117553	chr9	34755362	G	A	1	rs11515363	52	62	0.27193	1	0.00264383	-0.288625	0.0933037	0.8125	0.818399	0.494031	3.20E-05	-0.165464	-0.242015	-0.084584	Brain_Substantia_nigra.v8.egenes.txt.gz	NA
20	ENSG00000147955.16	SIGMAR1	9	34634722	34637809	1.03367	378.597	277.323	0.00015204	chr9_34623341_A_G_b38	-14468	chr9	34623341	A	G	1	rs10972173	214	258	0.325758	1	4.00E-05	-0.100923	0.0242357	0.0461954	0.0500559	0.0470679	0.000163636	-0.062488	-0.099921	-0.036403	Breast_Mammary_Tissue.v8.egenes.txt.gz	NA
21	ENSG00000147955.16	SIGMAR1	9	34634722	34637809	1.04804	367.446	347.208	0.000479034	chr9_34635340_T_G_b38	-2469	chr9	34635340	T	G	1	rs41305341	27	28	0.0289855	1	0.000139433	-0.157526	0.0409665	0.146025	0.145122	0.0465277	0.000523895	-0.0892	-0.159646	-0.04868	Cells_Cultured_fibroblasts.v8.egenes.txt.gz	NA
22	ENSG00000147955.16	SIGMAR1	9	34634722	34637809	1.04042	409.697	107.036	0.000361074	chr9_34599067_C_T_b38	-38742	chr9	34599067	C	T	1	rs78756981	15	15	0.0510204	1	0.000139372	-0.458547	0.116564	0.124302	0.12491	0.165828	6.36E-05	-0.827336	-1.3362	-0.417012	Cells_EBV-transformed_lymphocytes.v8.egenes.txt.gz	NA
23	ENSG00000147955.16	SIGMAR1	9	34634722	34637809	1.08	385.364	222.664	0.00011461	chr9_34599067_C_T_b38	-38742	chr9	34599067	C	T	1	rs78756981	32	33	0.0518868	1	2.75E-05	-0.284952	0.0667621	0.029897	0.0324552	0.0297012	0.000211119	-0.193314	-0.267652	-0.128726	Colon_Sigmoid.v8.egenes.txt.gz	NA
24	ENSG00000147955.16	SIGMAR1	9	34634722	34637809	1.03539	388.722	253.518	6.37E-07	chr9_34582851_G_A_b38	-54958	chr9	34582851	G	A	1	rs79369160	23	23	0.03125	1	6.67E-08	-0.422701	0.0763073	1.00E-04	0.000181612	0.000252394	0.000201917	-0.292589	-0.403578	-0.210273	Colon_Transverse.v8.egenes.txt.gz	NA
25	ENSG00000147955.16	SIGMAR1	9	34634722	34637809	1.04231	404.279	236.946	0.000478191	chr9_34569701_C_T_b38	-68108	chr9	34569701	C	T	1	rs1556985	29	31	0.0469697	1	0.000167712	-0.234608	0.0614837	0.161322	0.160694	0.110569	0.000169315	-0.152132	-0.246033	-0.083599	Esophagus_Gastroesophageal_Junction.v8.egenes.txt.gz	NA
26	ENSG00000147955.16	SIGMAR1	9	34634722	34637809	1.02857	417.569	367.162	1.56E-06	chr9_34654374_G_A_b38	16565	chr9	34654374	G	A	1	rs117579366	25	25	0.0251509	1	2.22E-07	-0.348669	0.0662141	0.00069993	0.000522527	0.000357487	0.00033449	-0.250134	-0.322776	-0.177059	Esophagus_Mucosa.v8.egenes.txt.gz	NA
27	ENSG00000147955.16	SIGMAR1	9	34634722	34637809	1.05763	365.074	328.247	4.79E-07	chr9_34635340_T_G_b38	-2469	chr9	34635340	T	G	1	rs41305341	25	26	0.027957	1	3.32E-08	-0.339108	0.0601721	0.00029997	0.000103511	8.29E-05	0.000375137	-0.234465	-0.313689	-0.162982	Esophagus_Muscularis.v8.egenes.txt.gz	NA
28	ENSG00000147955.16	SIGMAR1	9	34634722	34637809	1.0457	384.424	256.892	4.33E-05	chr9_34664024_G_A_b38	26215	chr9	34664024	G	A	1	rs883934	23	23	0.030914	1	9.23E-06	-0.4144	0.0918557	0.0118988	0.0134094	0.0125617	0.000211408	-0.226048	-0.310424	-0.14681	Heart_Atrial_Appendage.v8.egenes.txt.gz	NA
29	ENSG00000147955.16	SIGMAR1	9	34634722	34637809	1.03016	415.905	274.062	3.65E-05	chr9_34582851_G_A_b38	-54958	chr9	34582851	G	A	1	rs79369160	23	24	0.0310881	1	9.27E-06	-0.401006	0.0889733	0.010399	0.0131186	0.0134083	0.000168964	-0.217421	-0.325294	-0.12633	Heart_Left_Ventricle.v8.egenes.txt.gz	NA
30	ENSG00000147955.16	SIGMAR1	9	34634722	34637809	1.02518	423.018	44.8313	0.00112458	chr9_34654374_G_A_b38	16565	chr9	34654374	G	A	1	rs117579366	7	7	0.0479452	1	0.000747015	-0.760525	0.21113	0.377167	0.366602	0.457585	1.10E-05	-0.689787	-0.954688	-0.474639	Kidney_Cortex.v8.egenes.txt.gz	NA
31	ENSG00000147955.16	SIGMAR1	9	34634722	34637809	1.05123	412.103	147.459	0.00130525	chr9_34207197_C_T_b38	-430612	chr9	34207197	C	T	1	rs187191508	14	14	0.0336538	1	0.000598838	-0.394811	0.11285	0.401363	0.391568	0.282056	8.32E-05	-0.388644	-0.637847	-0.23307	Liver.v8.egenes.txt.gz	NA
32	ENSG00000147955.16	SIGMAR1	9	34634722	34637809	1.05877	396.016	375.501	2.04E-07	chr9_34587243_C_A_b38	-50566	chr9	34587243	C	A	1	rs75842242	51	53	0.0514563	1	1.54E-08	-0.214118	0.0371529	1.00E-04	4.53E-05	4.90E-05	0.000279566	-0.235399	-0.313294	-0.155995	Lung.v8.egenes.txt.gz	NA
33	ENSG00000147955.16	SIGMAR1	9	34634722	34637809	1.05822	376.327	104.044	6.28E-05	chr9_33786366_T_C_b38	-851443	chr9	33786366	T	C	1	rs112104938	1	1	0.00347222	1	1.86E-05	-2.56292	0.574437	0.0154985	0.0182956	0.0493763	6.38E-05	-1.8893	-1.99332	-1.99332	Minor_Salivary_Gland.v8.egenes.txt.gz	NA
34	ENSG00000147955.16	SIGMAR1	9	34634722	34637809	1.04593	364.408	533.069	0.00304837	chr9_35355614_A_AGC_b38	717805	chr9	35355614	A	AGC	2	rs373984582	43	49	0.0347518	1	0.00121008	-0.207068	0.0636908	0.655534	0.652597	0.174008	0.000441548	-0.124103	-0.286904	-0.013955	Muscle_Skeletal.v8.egenes.txt.gz	NA
35	ENSG00000147955.16	SIGMAR1	9	34634722	34637809	1.03651	407.101	396.332	4.23E-08	chr9_34609575_C_T_b38	-28234	chr9	34609575	C	T	1	rs12552454	31	33	0.031015	1	3.26E-09	-0.294528	0.0487992	1.00E-04	1.14E-05	7.76E-06	0.00039143	-0.166256	-0.22192	-0.103472	Nerve_Tibial.v8.egenes.txt.gz	NA
36	ENSG00000147955.16	SIGMAR1	9	34634722	34637809	1.03118	439.688	113.792	0.000187712	chr9_34832135_C_T_b38	194326	chr9	34832135	C	T	1	rs16931814	16	17	0.0508982	1	7.92E-05	-0.500353	0.122656	0.070293	0.0722736	0.115561	5.84E-05	-0.276328	-0.466677	-0.147907	Ovary.v8.egenes.txt.gz	NA
37	ENSG00000147955.16	SIGMAR1	9	34634722	34637809	1.03424	423.555	217.065	1.31E-08	chr9_34602336_A_G_b38	-35473	chr9	34602336	A	G	1	rs12552445	22	23	0.0377049	1	1.05E-09	-0.584286	0.0921259	1.00E-04	3.62E-06	7.43E-06	0.000151663	-0.315457	-0.420419	-0.22266	Pancreas.v8.egenes.txt.gz	NA
38	ENSG00000147955.16	SIGMAR1	9	34634722	34637809	1.09126	405.237	169.72	0.0092709	chr9_34798764_A_G_b38	160955	chr9	34798764	A	G	1	rs114107833	6	6	0.0126582	1	0.0050506	-0.468457	0.165203	0.96715	0.972336	0.402546	0.000142893	-0.248409	-0.65251	-0.052133	Pituitary.v8.egenes.txt.gz	NA
39	ENSG00000147955.16	SIGMAR1	9	34634722	34637809	1.03997	387.288	157.456	0.000246642	chr9_35270858_C_T_b38	633049	chr9	35270858	C	T	1	rs113792864	5	5	0.0113122	1	8.46E-05	-0.782463	0.194535	0.0787921	0.0814444	0.0968791	0.000100566	-0.516926	-0.670237	-0.353817	Prostate.v8.egenes.txt.gz	NA
40	ENSG00000147955.16	SIGMAR1	9	34634722	34637809	1.04349	412.674	383.431	0.000260367	chr9_34577650_G_GC_b38	-60159	chr9	34577650	G	GC	1	rs147372328	386	510	0.49323	-1	8.04E-05	0.0930366	0.0233753	0.0891911	0.0906302	0.0384947	0.000361265	0.061671	0.037418	0.079939	Skin_Not_Sun_Exposed_Suprapubic.v8.egenes.txt.gz	NA
41	ENSG00000147955.16	SIGMAR1	9	34634722	34637809	1.02483	396.376	455.103	0.000653435	chr9_34854992_G_A_b38	217183	chr9	34854992	G	A	1	rs113016375	47	49	0.0404959	1	0.000219191	-0.186622	0.05015	0.216901	0.218025	0.0648653	0.000460259	-0.133867	-0.190919	-0.087083	Skin_Sun_Exposed_Lower_leg.v8.egenes.txt.gz	NA
42	ENSG00000147955.16	SIGMAR1	9	34634722	34637809	1.06612	371.29	114.594	0.000274786	chr9_35023446_A_T_b38	385637	chr9	35023446	A	T	1	rs56393648	19	19	0.0545977	1	8.31E-05	-0.332048	0.0817927	0.0790921	0.080879	0.0958584	0.000108996	-0.210466	-0.326232	-0.113436	Small_Intestine_Terminal_Ileum.v8.egenes.txt.gz	NA
43	ENSG00000147955.16	SIGMAR1	9	34634722	34637809	1.03786	401.738	162.511	8.54E-06	chr9_34654374_G_A_b38	16565	chr9	34654374	G	A	1	rs117579366	14	14	0.030837	1	1.79E-06	-0.699029	0.141732	0.00209979	0.00271773	0.00349045	0.000176868	-0.352833	-0.487797	-0.257676	Spleen.v8.egenes.txt.gz	NA
44	ENSG00000147955.16	SIGMAR1	9	34634722	34637809	1.01162	544.59	247.406	0.00290279	chr9_34675634_C_T_b38	37825	chr9	34675634	C	T	2	rs10972191	21	21	0.0327103	1	0.00190064	-0.252406	0.0804781	0.790055	0.791161	0.342368	8.93E-05	-0.1858	-0.287184	-0.030333	Stomach.v8.egenes.txt.gz	NA
45	ENSG00000147955.16	SIGMAR1	9	34634722	34637809	1.05293	394.02	230.483	8.37E-16	chr9_34637693_T_G_b38	-116	chr9	34637693	T	G	1	rs1800866	106	116	0.180124	1	4.55E-18	0.346401	0.0371676	1.00E-04	7.04E-14	1.79E-13	0.000271275	0.205624	0.170818	0.237768	Testis.v8.egenes.txt.gz	NA
46	ENSG00000147955.16	SIGMAR1	9	34634722	34637809	1.05992	404.349	429.434	1.17E-10	chr9_34635340_T_G_b38	-2469	chr9	34635340	T	G	1	rs41305341	30	32	0.0278746	1	2.94E-12	-0.435521	0.060857	1.00E-04	1.68E-08	1.31E-08	0.000473613	-0.310781	-0.400075	-0.228961	Thyroid.v8.egenes.txt.gz	NA
47	ENSG00000147955.16	SIGMAR1	9	34634722	34637809	1.07609	427.627	93.6	0.00232793	chr9_35039009_G_A_b38	401200	chr9	35039009	G	A	1	rs138010187	1	1	0.00387597	1	0.00132546	-1.33048	0.40319	0.606667	0.598147	0.404311	4.56E-05	-1.05902	-1.12593	-1.12593	Uterus.v8.egenes.txt.gz	NA
48	ENSG00000147955.16	SIGMAR1	9	34634722	34637809	1.0122	466.333	107.017	0.000139409	chr9_34087632_A_G_b38	-550177	chr9	34087632	A	G	1	rs12376123	13	13	0.0460993	1	7.29E-05	-0.750294	0.182361	0.060294	0.0605563	0.12049	3.44E-05	-0.549441	-0.824663	-0.355782	Vagina.v8.egenes.txt.gz	NA
49	ENSG00000147955.16	SIGMAR1	9	34634722	34637809	1.05337	407.437	512.549	1.44E-16	chr9_34635340_T_G_b38	-2469	chr9	34635340	T	G	1	rs41305341	33	34	0.0253731	1	3.93E-19	-0.578903	0.062591	1.00E-04	1.13E-14	1.84E-14	0.000323316	-0.532467	-0.635173	-0.360879	Whole_Blood.v8.egenes.txt.gz	NA
