## Supplementary Figure S1, Table S1-S35 for "Generative AI and genetic analyses indicate metformin as a drug repurposing candidate for normal tension glaucoma": Table S27.xlsx

### Sheet: Sheet1
Table S27. Description of datasets of HbA1c, systolic blood pressure and cognitive function
Traits	Sample size	Population	Origins
HbA1c	389889	European	https://gwas.mrcieu.ac.uk/datasets/ebi-a-GCST90014006/
Systolic blood pressure	757601	European	https://gwas.mrcieu.ac.uk/datasets/ieu-b-38/
Cognitive funtion	300486	European	https://datashare.ed.ac.uk/bitstream/handle/10283/3340/Davies2018_UKB_RT_summary_results_29052018.txt?sequence=2&isAllowed=y
