## Supplementary Figure S1, Table S1-S35 for "Generative AI and genetic analyses indicate metformin as a drug repurposing candidate for normal tension glaucoma": Table S31.xlsx

### Sheet: Sheet1
Table S31. 11 IVs for Losartan with causal effects on systolic blood pressure
Targets	SNP	effect_allele.exposure	other_allele.exposure	beta.exposure	beta.outcome	eaf.exposure	id.outcome.x	chr	se.outcome	samplesize.outcome	pval.outcome	originalname.outcome	gene.exposure	pos.exposure	pval.exposure	se.exposure	samplesize.exposure	method	nsnp	Beta	Standard error	P value
AGTR1	rs275681	C	T	0.189606	0.1363	0.229776	ieu-b-38	3	0.0363	736602	0.0001721	systolic blood pressure	AGTR1	148649536	6.9e-11	0.0284512	581	Wald ratio	1	0.71885910783414	0.191449637669694	0.000173465446756074
AGTR1	rs275713	A	G	0.543501	0.1369	0.230849	ieu-b-38	3	0.0372	724625	0.0002306	systolic blood pressure	AGTR1	148657314	5.77e-41	0.0362019	483	Wald ratio	1	0.251885461112307	0.0684451362554991	0.000233135625814473
AGTR1	rs2638355	T	C	-0.146807	-0.1393	0.209596	ieu-b-38	3	0.0412	702866	0.000715105	systolic blood pressure	AGTR1	148731289	1.3e-05	0.0331484	396	Wald ratio	1	0.948864836145416	0.280640568910202	0.000722046818719911
AGTR1	rs1800766	T	C	0.12744	0.1321	0.137331	ieu-b-38	3	0.0415	709094	0.00144601	systolic blood pressure	AGTR1	148739855	4.54e-05	0.0309399	517	Wald ratio	1	1.03656622724419	0.32564344005022	0.00145690912368516
AGTR1	rs409742	A	G	0.174469	0.1238	0.184136	ieu-b-38	3	0.0392	732067	0.00158701	systolic blood pressure	AGTR1	148694578	6.3e-07	0.0346668	706	Wald ratio	1	0.70958164487674	0.224681748620099	0.00158766613157059
AGTR1	rs275650	A	T	0.23669	-0.1221	0.180052	ieu-b-38	3	0.0389	731384	0.001706	systolic blood pressure	AGTR1	148696772	1.5e-07	0.0440469	386	Wald ratio	1	-0.515865	0.164349993662597	0.00169631069202516
AGTR1	rs2934080	T	C	0.249071	0.1206	0.154135	ieu-b-38	3	0.0394	732791	0.002225	systolic blood pressure	AGTR1	148667570	1.41e-14	0.0313166	532	Wald ratio	1	0.484199284541356	0.158187825961272	0.00220662681815104
AGTR1	rs1492103	G	A	-0.282742	-0.1161	0.16129	ieu-b-38	3	0.0397	727309	0.00343297	systolic blood pressure	AGTR1	148715177	1.3e-07	0.0525794	465	Wald ratio	1	0.410621697519293	0.140410692433384	0.00345084081576193
AGTR1	rs422858	A	C	0.506515	0.113	0.167526	ieu-b-38	3	0.0392	728468	0.00390499	systolic blood pressure	AGTR1	148697697	3.74e-05	0.119267	194	Wald ratio	1	0.223093096946783	0.0773915876133974	0.00394341500845508
AGTR1	rs7622069	G	C	0.343093	0.0857	0.353365	ieu-b-38	3	0.0323	722934	0.00792009	systolic blood pressure	AGTR1	148704099	3.3e-06	0.0712944	208	Wald ratio	1	0.249786501036162	0.0941435704021942	0.00797206183171617
AGTR1	rs115124482	A	G	0.701612	-0.1905	0.0428571	ieu-b-38	3	0.0903	655414	0.0349704	systolic blood pressure	AGTR1	149625866	0.000296642	0.188865	175	Wald ratio	1	-0.271518	0.128703613963273	0.0348898458609217
