## Supplementary Figure S1, Table S1-S35 for "Generative AI and genetic analyses indicate metformin as a drug repurposing candidate for normal tension glaucoma": Table S32.xlsx

### Sheet: Sheet1
Table S32. 180 IVs for memetine with causal effects on cognitive function
Targets	SNP	effect_allele.exposure	other_allele.exposure	beta.exposure	beta.outcome	eaf.exposure	id.outcome.x	chr	se.outcome	samplesize.outcome	pval.outcome	originalname.outcome	gene.exposure	pos.exposure	pval.exposure	se.exposure	samplesize.exposure	method	nsnp	Beta	Standard error	P value
5HT3	rs35094950	C	T	0.787884	0.01249	0.301688	ebi-a-GCST006572	7	0.00312	257841	6.31001e-05	Cognitive performance	HTR5A	155072949	1.21e-21	0.0729746	237	Wald ratio	1	0.0158525874367293	0.00395997380325022	6.24900749020244e-05
5HT3	rs1371817	A	G	0.174391	-0.01149	0.341176	ebi-a-GCST006572	7	0.00305	257841	0.000163999	Cognitive performance	HTR5A	155085557	5.66e-06	0.0368367	170	Wald ratio	1	-0.0658864	0.0174894346611924	0.000165080072922662
5HT3	rs12536554	A	G	-0.152283	0.01141	0.28	ebi-a-GCST006572	7	0.00312	257841	0.000259998	Cognitive performance	HTR5A	155067719	0.000613579	0.0430584	126	Wald ratio	1	-0.0749263	0.0204881700518114	0.000255133351903776
5HT3	rs4960677	C	T	-0.244247	0.01105	0.286822	ebi-a-GCST006572	7	0.00312	257841	0.000397997	Cognitive performance	HTR5A	155065258	1.78e-05	0.054274	129	Wald ratio	1	-0.0452411	0.0127739542348524	0.00039760758223004
5HT3	rs61777115	T	G	-0.47694	0.01631	0.104072	ebi-a-GCST006572	1	0.00461	257841	0.000406996	Cognitive performance	HTR1D	23278451	5.64e-05	0.115611	221	Wald ratio	1	-0.0341972	0.00966578605275297	0.000403229681272932
5HT3	rs1778256	C	T	-0.422337	-0.01381	0.129252	ebi-a-GCST006572	6	0.00397	257841	0.000507002	Cognitive performance	HTR1B	77457738	5.58e-05	0.101112	147	Wald ratio	1	0.0326990057702735	0.00940007624243199	0.00050406023359364
5HT3	rs721039	T	C	0.187751	-0.01033	0.365714	ebi-a-GCST006572	7	0.003	257841	0.000568002	Cognitive performance	HTR5A	155105034	1.27e-05	0.0414191	175	Wald ratio	1	-0.0550197	0.0159786099674569	0.000574590630650226
5HT3	rs1436817	A	C	0.188217	-0.01012	0.314634	ebi-a-GCST006572	7	0.00299	257841	0.000719996	Cognitive performance	HTR5A	155089608	2.13e-06	0.0382936	205	Wald ratio	1	-0.0537677	0.0158859189127443	0.000712780538189562
5HT3	rs648322	A	G	0.621114	-0.00953	0.474286	ebi-a-GCST006572	1	0.00285	257841	0.000837992	Cognitive performance	HTR1D	22968346	7.72e-11	0.0879044	175	Wald ratio	1	-0.0153434	0.00458852964190149	0.000826215246737482
5HT3	rs146097360	A	G	2.85618	0.04457	0.00877193	ebi-a-GCST006572	11	0.01388	257841	0.00131999	Cognitive performance	HTR3B	114626713	2.81e-05	0.646658	114	Wald ratio	1	0.0156047588037169	0.00485963769790419	0.0013223016675931
5HT3	rs1581849	C	T	-0.191873	-0.00904	0.489362	ebi-a-GCST006572	13	0.00289	257841	0.00174	Cognitive performance	HTR2A	47613038	0.0033098	0.0639676	141	Wald ratio	1	0.0471144976103985	0.015062046249342	0.00175983606000987
5HT3	rs4973455	A	G	-0.30627	0.0152	0.111219	ebi-a-GCST006572	2	0.00497	257841	0.00224001	Cognitive performance	HTR2B	231622253	0.000310737	0.0842645	517	Wald ratio	1	-0.0496294	0.0162275116727071	0.00222559393880124
5HT3	rs654585	T	C	-0.290808	0.00874	0.485294	ebi-a-GCST006572	1	0.00287	257841	0.00227997	Cognitive performance	HTR1D	23188221	9.78e-10	0.0441018	170	Wald ratio	1	-0.0300542	0.00986905449643751	0.00232451282947528
5HT3	rs1757047	A	G	-0.176709	0.00869	0.481959	ebi-a-GCST006572	1	0.00287	257841	0.00241002	Cognitive performance	HTR1D	23185270	4.19e-06	0.037026	194	Wald ratio	1	-0.0491769	0.0162413912138035	0.00246280291111142
5HT3	rs856508	A	C	-0.268072	0.00856	0.49505	ebi-a-GCST006572	1	0.00289	257841	0.00309001	Cognitive performance	HTR1D	23206502	9.44e-11	0.0386829	202	Wald ratio	1	-0.0319317	0.0107806857859083	0.00305709617687842
5HT3	rs2746557	T	C	-0.510372	0.00852	0.44878	ebi-a-GCST006572	1	0.00289	257841	0.00324004	Cognitive performance	HTR1D	23198234	7.31e-12	0.0691428	205	Wald ratio	1	-0.0166937	0.00566253634603779	0.0031973683978633
5HT3	rs10917357	C	T	-0.316177	0.00849	0.449367	ebi-a-GCST006572	1	0.00289	257841	0.00331002	Cognitive performance	HTR1D	23208668	1.32e-05	0.0707255	237	Wald ratio	1	-0.026852	0.00914044981133985	0.00330639475355315
5HT3	rs6688475	G	A	0.550526	-0.00836	0.469388	ebi-a-GCST006572	1	0.00289	257841	0.00389	Cognitive performance	HTR1D	23224301	1.25e-08	0.0901639	147	Wald ratio	1	-0.0151855	0.00524952499972753	0.00381905112578386
5HT3	rs35385043	T	G	0.208789	0.00872	0.290419	ebi-a-GCST006572	6	0.00303	257841	0.00395003	Cognitive performance	HTR1E	85938828	0.000321098	0.0564465	167	Wald ratio	1	0.0417646523523749	0.0145122587875798	0.00400347516570545
5HT3	rs1972644	C	T	-0.153091	0.00825	0.432363	ebi-a-GCST006572	5	0.00289	257841	0.00435001	Cognitive performance	HTR4	148639985	0.00011974	0.0394928	584	Wald ratio	1	-0.0538895	0.0188776609990137	0.00430813942517722
5HT3	rs7118761	C	T	0.375339	0.00816	0.452941	ebi-a-GCST006572	11	0.00286	257841	0.00436004	Cognitive performance	HTR3B	114713168	0.000180086	0.0973257	170	Wald ratio	1	0.0217403467265592	0.00761977838700482	0.00432886119489072
5HT3	rs9637875	C	A	-0.375847	0.00922	0.232558	ebi-a-GCST006572	5	0.0033	257841	0.00513996	Cognitive performance	HTR4	149586001	0.000231432	0.0985195	129	Wald ratio	1	-0.0245313	0.00878016852602256	0.00520702363579878
5HT3	rs12206859	G	T	0.274917	0.01042	0.154839	ebi-a-GCST006572	6	0.00377	257841	0.00575003	Cognitive performance	HTR1B	77554021	1.08e-05	0.0616668	465	Wald ratio	1	0.037902348708883	0.0137132298111794	0.0057110536879313
5HT3	rs62197354	T	C	-0.217502	-0.0084	0.405807	ebi-a-GCST006572	2	0.00306	257841	0.00600994	Cognitive performance	HTR2B	231304014	1.22e-05	0.0493322	706	Wald ratio	1	0.0386203345256595	0.0140688361486331	0.00604928229808129
5HT3	rs4700061	A	G	-0.288687	-0.00777	0.491228	ebi-a-GCST006572	5	0.00286	257841	0.00648993	Cognitive performance	HTR1A	64568674	0.00210696	0.0911404	114	Wald ratio	1	0.0269149632647123	0.00990692341532525	0.00659197688814809
5HT3	rs1343485	A	C	0.244128	-0.00802	0.287267	ebi-a-GCST006572	6	0.00306	257841	0.00867002	Cognitive performance	HTR1B	77451216	1.01e-05	0.0542311	322	Wald ratio	1	-0.0328516	0.0125344081793158	0.00876941152482121
5HT3	rs11186155	T	A	-1.69353	-0.02565	0.011976	ebi-a-GCST006572	10	0.00983	257841	0.00907006	Cognitive performance	HTR7	90393871	1.4e-05	0.374667	167	Wald ratio	1	0.0151458787266833	0.00580444397205836	0.00907119929233572
5HT3	rs144023557	G	A	-0.593876	-0.03478	0.0141509	ebi-a-GCST006572	11	0.01351	257841	0.01	Cognitive performance	HTR3A	113489865	0.000541353	0.169556	318	Wald ratio	1	0.0585644141201194	0.0227488566636806	0.0100417202802881
5HT3	rs6908090	C	T	-0.177105	-0.01022	0.138889	ebi-a-GCST006572	6	0.00411	257841	0.0129999	Cognitive performance	HTR1B	77475284	0.000667941	0.0514452	324	Wald ratio	1	0.0577058806922447	0.0232065723723215	0.0128963791289764
5HT3	rs12515545	G	T	-1.39167	0.03069	0.00606061	ebi-a-GCST006572	5	0.01264	257841	0.0151999	Cognitive performance	HTR4	149431240	4.65e-05	0.329764	165	Wald ratio	1	-0.0220526	0.0090826129757773	0.0151820783296373
5HT3	rs877742	A	G	-0.406871	0.00889	0.193798	ebi-a-GCST006572	5	0.00391	257841	0.0229002	Cognitive performance	HTR4	148817260	0.00133496	0.123382	129	Wald ratio	1	-0.0218497	0.00960992550464398	0.0229866000574483
5HT3	rs10507562	A	G	0.205734	0.00649	0.355263	ebi-a-GCST006572	13	0.00295	257841	0.0276001	Cognitive performance	HTR2A	47814413	1.16e-05	0.0464135	532	Wald ratio	1	0.0315455879922619	0.0143389036328463	0.0278068950269972
5HT3	rs146265359	T	C	-1.07965	-0.03132	0.0193798	ebi-a-GCST006572	10	0.01433	257841	0.0289001	Cognitive performance	HTR7	90236081	0.000222322	0.282168	129	Wald ratio	1	0.0290094011948317	0.0132728198953365	0.0288430839801894
5HT3	rs1580312	T	C	-0.189384	-0.00625	0.365979	ebi-a-GCST006572	5	0.00294	257841	0.0336001	Cognitive performance	HTR1A	63897220	0.000136344	0.048396	194	Wald ratio	1	0.0330017319308917	0.0155240147002915	0.0335157229163081
5HT3	rs116295345	C	T	0.682502	-0.04911	0.0114286	ebi-a-GCST006572	13	0.02342	257841	0.0359998	Cognitive performance	HTR2A	46276993	4.09e-05	0.160907	175	Wald ratio	1	-0.0719558	0.0343149177584828	0.036000152693212
5HT3	rs10187149	A	C	-0.260704	-0.00665	0.32516	ebi-a-GCST006572	2	0.00319	257841	0.0370997	Cognitive performance	HTR2B	231125657	1.17e-08	0.0447422	469	Wald ratio	1	0.0255078556523874	0.0122360991776114	0.0371020363005325
5HT3	rs7532266	A	C	0.253516	-0.00644	0.328008	ebi-a-GCST006572	1	0.00309	257841	0.0370997	Cognitive performance	HTR1D	23225130	7.36e-13	0.034347	532	Wald ratio	1	-0.0254027	0.0121885798135029	0.0371472167450135
5HT3	rs74757457	G	T	-0.728204	-0.01084	0.0892019	ebi-a-GCST006572	2	0.00532	257841	0.0415002	Cognitive performance	HTR2B	231062856	6.45e-10	0.111233	213	Wald ratio	1	0.0148859385556795	0.00730564512142202	0.0415905540912007
5HT3	rs10187005	C	T	0.242076	-0.00675	0.259016	ebi-a-GCST006572	2	0.00332	257841	0.0423	Cognitive performance	HTR2B	231213235	0.000950254	0.0723763	305	Wald ratio	1	-0.0278838	0.0137147011682282	0.0420391352621397
5HT3	rs7776036	C	T	0.951063	-0.01815	0.02	ebi-a-GCST006572	6	0.00915	257841	0.0472999	Cognitive performance	HTR1B	76568002	5.75e-05	0.228922	175	Wald ratio	1	-0.0190839	0.0096208137631261	0.0472997176302283
5HT3	rs72764387	C	A	0.866231	-0.0166	0.0198413	ebi-a-GCST006572	5	0.00846	257841	0.0498001	Cognitive performance	HTR1A	63685736	0.000445783	0.238581	126	Wald ratio	1	-0.0191635	0.00976644797981139	0.0497421203636224
D(2) dopamine receptor	rs13110490	C	T	0.165218	-0.01152	0.435294	ebi-a-GCST006572	4	0.00293	257841	8.37009e-05	Cognitive performance	DRD5	10725779	0.000434733	0.045758	170	Wald ratio	1	-0.0697261	0.0177341451899914	8.43330310335321e-05
D(2) dopamine receptor	rs7696983	A	C	0.286991	0.01359	0.189873	ebi-a-GCST006572	4	0.00349	257841	9.96002e-05	Cognitive performance	DRD5	9994205	0.000305958	0.0780815	237	Wald ratio	1	0.047353401326174	0.0121606600903861	9.86116415825116e-05
D(2) dopamine receptor	rs12108758	G	A	0.246748	-0.0107	0.257384	ebi-a-GCST006572	5	0.00332	257841	0.00126	Cognitive performance	DRD1	175192729	0.000474722	0.0694261	237	Wald ratio	1	-0.0433641	0.0134550229383825	0.00126903583835613
D(2) dopamine receptor	rs7928017	C	A	0.409453	-0.0091	0.391429	ebi-a-GCST006572	11	0.00287	257841	0.00154999	Cognitive performance	DRD2	113578040	1.95e-06	0.0822942	175	Wald ratio	1	-0.0222248	0.00700935150066064	0.00152055510400449
D(2) dopamine receptor	rs58688157	A	G	-0.513937	0.00823	0.333333	ebi-a-GCST006572	11	0.00319	257841	0.00988007	Cognitive performance	DRD4	625085	5.05e-07	0.0948231	114	Wald ratio	1	-0.0160136	0.00620698645942985	0.00988182540469642
D(2) dopamine receptor	rs34104130	G	T	-0.178392	0.00817	0.24812	ebi-a-GCST006572	4	0.00319	257841	0.0103001	Cognitive performance	DRD5	10099676	6.84e-06	0.0391997	532	Wald ratio	1	-0.045798	0.0178819678012467	0.0104332750300102
D(2) dopamine receptor	rs11539530	G	A	-0.390509	0.00852	0.231366	ebi-a-GCST006572	11	0.00338	257841	0.0117001	Cognitive performance	DRD4	609353	1.47e-13	0.050118	322	Wald ratio	1	-0.0218177	0.00865537029876392	0.0117118310841349
D(2) dopamine receptor	rs1124816	C	T	-0.174327	0.00848	0.222222	ebi-a-GCST006572	11	0.00337	257841	0.0117999	Cognitive performance	DRD4	619671	9.6e-06	0.0387481	387	Wald ratio	1	-0.0486442	0.0193314862299013	0.0118587297780969
D(2) dopamine receptor	rs2396545	T	C	-0.215773	0.00844	0.246237	ebi-a-GCST006572	11	0.00336	257841	0.0121001	Cognitive performance	DRD4	601785	1.47e-09	0.034835	465	Wald ratio	1	-0.0391152	0.0155719204905155	0.0120081490720608
D(2) dopamine receptor	rs702965	C	T	-0.454173	0.00846	0.219512	ebi-a-GCST006572	11	0.00337	257841	0.0121001	Cognitive performance	DRD4	611868	1.97e-11	0.0630336	205	Wald ratio	1	-0.0186273	0.00742008001356311	0.0120599337775736
D(2) dopamine receptor	rs56333810	C	G	-0.421722	-0.00791	0.25969	ebi-a-GCST006572	11	0.00319	257841	0.0132999	Cognitive performance	DRD4	575408	8.16e-06	0.0898197	129	Wald ratio	1	0.018756431962288	0.00756422477366606	0.0131521055362319
D(2) dopamine receptor	rs1061502	T	C	-0.224417	0.00788	0.293478	ebi-a-GCST006572	11	0.00319	257841	0.0136	Cognitive performance	DRD4	614318	1.07e-06	0.0450519	368	Wald ratio	1	-0.0351132	0.0142146094101605	0.0135030193822946
D(2) dopamine receptor	rs11036472	C	A	-0.952367	0.01329	0.0684932	ebi-a-GCST006572	11	0.0054	257841	0.0138998	Cognitive performance	DRD4	1615793	2.98e-05	0.206512	73	Wald ratio	1	-0.0139547	0.00567008306671693	0.013850746369994
D(2) dopamine receptor	rs7101726	T	C	-0.221388	0.00778	0.287456	ebi-a-GCST006572	11	0.00319	257841	0.0147999	Cognitive performance	DRD4	599313	7.43e-09	0.0376439	574	Wald ratio	1	-0.0351419	0.0144090917303558	0.0147332073118939
D(2) dopamine receptor	rs7941547	G	A	-0.346333	0.00774	0.293939	ebi-a-GCST006572	11	0.0032	257841	0.0154999	Cognitive performance	DRD4	611503	2.47e-07	0.0634355	165	Wald ratio	1	-0.0223484	0.00923966240583485	0.0155739396504387
D(2) dopamine receptor	rs57596931	A	G	1.04356	0.03083	0.047619	ebi-a-GCST006572	20	0.01382	257841	0.0256998	Cognitive performance	NTSR1	62743773	1.9e-23	0.0982854	483	Wald ratio	1	0.0295431024569742	0.0132431292882058	0.0256927304573831
D(2) dopamine receptor	rs115422548	C	T	0.760678	-0.2314	0.0097561	ebi-a-GCST006572	5	0.10838	257841	0.0327997	Cognitive performance	DRD1	175530271	0.000594251	0.217214	205	Wald ratio	1	-0.304202	0.142478157643576	0.0327544536985195
D(2) dopamine receptor	rs936472	T	C	-0.333322	0.00637	0.355204	ebi-a-GCST006572	11	0.00299	257841	0.0332001	Cognitive performance	DRD4	593453	1.02e-12	0.0434569	221	Wald ratio	1	-0.0191106	0.00897030499036967	0.0331357347404201
D(2) dopamine receptor	rs11907445	G	T	0.572222	0.02566	0.0501066	ebi-a-GCST006572	20	0.01277	257841	0.0445	Cognitive performance	NTSR1	62744127	7.75e-07	0.113955	469	Wald ratio	1	0.0448427358612566	0.0223165135209761	0.0444950455630732
D(2) dopamine receptor	rs73004036	T	C	-0.533995	-0.0084	0.142424	ebi-a-GCST006572	11	0.0042	257841	0.0455995	Cognitive performance	DRD2	113602561	3.52e-06	0.109987	165	Wald ratio	1	0.0157304843678312	0.00786524218391558	0.0455002638963584
GABA(A) Receptor (Protein Group)	rs34724414	A	G	-0.215488	-0.04058	0.0550314	ebi-a-GCST006572	6	0.00446	257841	9.0803e-20	Cognitive performance	GABBR1	28651576	8.8e-05	0.0540951	318	Wald ratio	1	0.188316750816751	0.0206972081972082	9.14576119834123e-20
GABA(A) Receptor (Protein Group)	rs1737054	C	A	-0.112233	-0.01614	0.280488	ebi-a-GCST006572	6	0.00316	257841	3.23996e-07	Cognitive performance	GABBR1	29766030	4.84e-06	0.0242842	574	Wald ratio	1	0.143807970917645	0.0281557117781758	3.26285172350126e-07
GABA(A) Receptor (Protein Group)	rs724456	G	A	0.27379	0.01457	0.416268	ebi-a-GCST006572	15	0.00288	257841	4.18996e-07	Cognitive performance	GABRG3	27011969	1.97e-07	0.0504576	209	Wald ratio	1	0.0532159684429672	0.0105190109207787	4.21399482718613e-07
GABA(A) Receptor (Protein Group)	rs10063887	C	G	-0.13523	-0.01725	0.197674	ebi-a-GCST006572	5	0.00386	257841	7.88007e-06	Cognitive performance	GABRB2	162542910	0.00499491	0.0471432	129	Wald ratio	1	0.127560452562301	0.0285439621385787	7.86184946265745e-06
GABA(A) Receptor (Protein Group)	rs77775343	G	A	-0.575385	-0.01883	0.107143	ebi-a-GCST006572	2	0.00426	257841	9.7499e-06	Cognitive performance	AOX1	199874756	0.000559373	0.16144	126	Wald ratio	1	0.0327259139532661	0.00740373836648505	9.86151649266972e-06
GABA(A) Receptor (Protein Group)	rs12325421	A	C	-0.0800836	0.01242	0.460215	ebi-a-GCST006572	16	0.00287	257841	1.57e-05	Cognitive performance	GABARAPL2	76403807	0.000493528	0.0227935	465	Wald ratio	1	-0.155088	0.0358375497605003	1.50793458935486e-05
GABA(A) Receptor (Protein Group)	rs6606909	A	G	0.272488	0.01236	0.471429	ebi-a-GCST006572	15	0.00286	257841	1.58001e-05	Cognitive performance	GABRG3	26996154	6.13e-07	0.05204	175	Wald ratio	1	0.0453597956607263	0.0104958750477085	1.54846831991067e-05
GABA(A) Receptor (Protein Group)	rs10908269	A	G	0.448331	0.016	0.172996	ebi-a-GCST006572	15	0.0041	257841	9.68992e-05	Cognitive performance	GABRG3	27242587	1.6e-06	0.090606	237	Wald ratio	1	0.0356879180783841	0.00914502900758591	9.52282322317732e-05
GABA(A) Receptor (Protein Group)	rs1512143	A	T	-0.155568	0.01119	0.393939	ebi-a-GCST006572	4	0.00293	257841	0.000131999	Cognitive performance	GABRG1	47002081	0.00135513	0.0481345	396	Wald ratio	1	-0.07193	0.0188342075491104	0.000133932604889414
GABA(A) Receptor (Protein Group)	rs13139021	T	C	-0.442392	0.01102	0.294574	ebi-a-GCST006572	4	0.00313	257841	0.000439997	Cognitive performance	GABRA2	47004382	0.000902491	0.12944	129	Wald ratio	1	-0.02491	0.00707517314960488	0.000430300908327775
GABA(A) Receptor (Protein Group)	rs3934675	G	A	-0.263396	0.01085	0.312176	ebi-a-GCST006572	4	0.00314	257841	0.000560003	Cognitive performance	GABRB1	47011092	2.85e-09	0.0430749	386	Wald ratio	1	-0.0411927	0.011921213685857	0.000549448416773008
GABA(A) Receptor (Protein Group)	rs545091183	T	A	-0.823333	-0.04728	0.0239234	ebi-a-GCST006572	4	0.01457	257841	0.00117001	Cognitive performance	GABRA4	46233038	0.00027753	0.221723	209	Wald ratio	1	0.0574251244636131	0.0176963634398233	0.00117440716117979
GABA(A) Receptor (Protein Group)	rs9889962	C	A	0.182835	-0.00937	0.428144	ebi-a-GCST006572	17	0.0029	257841	0.00124	Cognitive performance	GABARAP	7898191	0.000177081	0.0473198	167	Wald ratio	1	-0.0512484	0.0158612957037766	0.00123343058618907
GABA(A) Receptor (Protein Group)	rs6814188	T	C	-0.199277	0.00878	0.407967	ebi-a-GCST006572	4	0.00291	257841	0.00250998	Cognitive performance	GABRB1	47017604	7.24e-05	0.0495222	372	Wald ratio	1	-0.0440593	0.0146027890825334	0.00255136467916271
GABA(A) Receptor (Protein Group)	rs6576504	C	T	-0.159247	0.01097	0.178049	ebi-a-GCST006572	15	0.00389	257841	0.00476003	Cognitive performance	GABRG3	26026472	0.000115319	0.0403098	205	Wald ratio	1	-0.0688867	0.0244274617418225	0.00480159555710976
GABA(A) Receptor (Protein Group)	rs74046664	A	G	0.403955	-0.01589	0.121069	ebi-a-GCST006572	1	0.00575	257841	0.00572994	Cognitive performance	GABRD	1279694	0.00016649	0.105744	318	Wald ratio	1	-0.0393361	0.0142342587664468	0.00571889017496842
GABA(A) Receptor (Protein Group)	rs2302486	C	G	0.117723	0.00857	0.321918	ebi-a-GCST006572	12	0.00311	257841	0.00583002	Cognitive performance	GABARAPL1	10212975	4.73e-08	0.0212337	584	Wald ratio	1	0.0727980088852646	0.0264179472150727	0.00585797561960466
GABA(A) Receptor (Protein Group)	rs142368696	A	C	-0.457675	0.02409	0.0323529	ebi-a-GCST006572	4	0.00892	257841	0.00691003	Cognitive performance	GABRA4	47027931	0.000305033	0.123333	170	Wald ratio	1	-0.0526356	0.0194898126399738	0.00691994113505095
GABA(A) Receptor (Protein Group)	rs3816596	C	T	-0.22019	-0.00793	0.384398	ebi-a-GCST006572	5	0.00295	257841	0.00722005	Cognitive performance	GABRB2	161548326	2.31e-05	0.051485	532	Wald ratio	1	0.0360143512421091	0.0133975203233571	0.00718522132908221
GABA(A) Receptor (Protein Group)	rs10069900	A	G	-0.35409	-0.00812	0.325071	ebi-a-GCST006572	5	0.00306	257841	0.00790005	Cognitive performance	GABRB2	161490947	4.83e-13	0.0479522	706	Wald ratio	1	0.0229320229320229	0.00864187071083623	0.00796394032145673
GABA(A) Receptor (Protein Group)	rs11135151	C	T	-0.269136	-0.00804	0.301942	ebi-a-GCST006572	5	0.00306	257841	0.00869	Cognitive performance	GABRB2	161520654	2.58e-08	0.0474696	515	Wald ratio	1	0.0298733725700018	0.0113697164258962	0.00860272356920008
GABA(A) Receptor (Protein Group)	rs139319931	G	A	-0.417114	-0.0246	0.0176768	ebi-a-GCST006572	16	0.00955	257841	0.01	Cognitive performance	GABARAPL2	75552410	1.81e-05	0.0958464	396	Wald ratio	1	0.0589766826335247	0.0228954194776488	0.00999748640253272
GABA(A) Receptor (Protein Group)	rs58977775	C	T	0.215082	0.01561	0.0560976	ebi-a-GCST006572	5	0.00625	257841	0.0126	Cognitive performance	GABRA1	161830415	1.97e-05	0.0489308	205	Wald ratio	1	0.0725769706437545	0.0290586845947127	0.012503719325887
GABA(A) Receptor (Protein Group)	rs7689984	A	G	-0.325682	-0.01187	0.0902439	ebi-a-GCST006572	4	0.00482	257841	0.0138	Cognitive performance	GABRB1	47442169	0.000313985	0.0884691	205	Wald ratio	1	0.0364465951449573	0.0147997126030914	0.0137912316478388
GABA(A) Receptor (Protein Group)	rs138480672	G	A	0.339658	-0.01579	0.0441176	ebi-a-GCST006572	16	0.00643	257841	0.0141	Cognitive performance	GABARAPL2	75490092	0.0002057	0.0889126	170	Wald ratio	1	-0.0464879	0.0189308068704403	0.0140619673791532
GABA(A) Receptor (Protein Group)	rs4648614	C	T	-0.307071	-0.00781	0.340496	ebi-a-GCST006572	1	0.0032	257841	0.0145001	Cognitive performance	GABRD	2022373	8.53e-12	0.0439663	605	Wald ratio	1	0.0254338573163861	0.0104210426904527	0.014661870833295
GABA(A) Receptor (Protein Group)	rs6672254	C	T	-0.275077	-0.00776	0.334842	ebi-a-GCST006572	1	0.00319	257841	0.0149001	Cognitive performance	GABRD	2011852	0.000876398	0.0812924	221	Wald ratio	1	0.0282102829389589	0.0115967529091854	0.0149907735138466
GABA(A) Receptor (Protein Group)	rs7297855	G	A	-0.335816	-0.2633	0.0129534	ebi-a-GCST006572	12	0.10838	257841	0.0151001	Cognitive performance	GABARAPL1	10284467	0.000216371	0.08973	386	Wald ratio	1	0.78406031874598	0.32273626033304	0.0151232097055763
GABA(A) Receptor (Protein Group)	rs7660277	T	C	-0.277357	-0.00691	0.471264	ebi-a-GCST006572	4	0.00285	257841	0.0154999	Cognitive performance	GABRA4	46877110	0.000121283	0.070046	174	Wald ratio	1	0.0249137393323406	0.0102755654265081	0.0153268911409616
GABA(A) Receptor (Protein Group)	rs17617419	G	A	-0.665628	-0.01837	0.0272109	ebi-a-GCST006572	16	0.0076	257841	0.0157	Cognitive performance	GABARAPL2	76443930	4.2e-05	0.156603	147	Wald ratio	1	0.027597997680386	0.0114177889151298	0.0156444922026689
GABA(A) Receptor (Protein Group)	rs13144489	G	A	0.212627	-0.00683	0.459488	ebi-a-GCST006572	4	0.00285	257841	0.0167001	Cognitive performance	GABRA2	45941223	2.94e-05	0.050301	469	Wald ratio	1	-0.032122	0.013403753991732	0.0165528896881454
GABA(A) Receptor (Protein Group)	rs4792621	G	A	0.251687	-0.00963	0.126984	ebi-a-GCST006572	17	0.00406	257841	0.0175999	Cognitive performance	GABARAP	8234419	0.000325738	0.0676279	126	Wald ratio	1	-0.0382618	0.0161311470199097	0.0176958651400481
GABA(A) Receptor (Protein Group)	rs13303344	C	A	-0.301073	-0.00754	0.343327	ebi-a-GCST006572	1	0.00319	257841	0.0181001	Cognitive performance	GABRD	2016961	6.18e-09	0.0507982	517	Wald ratio	1	0.0250437601511926	0.010595436987043	0.0180965654136911
GABA(A) Receptor (Protein Group)	rs6881515	T	C	0.285057	-0.00752	0.257732	ebi-a-GCST006572	5	0.00319	257841	0.0185999	Cognitive performance	GABRA6	161484962	4.43e-05	0.0678031	194	Wald ratio	1	-0.0263807	0.0111907443072789	0.0184050583500346
GABA(A) Receptor (Protein Group)	rs75866481	T	C	0.23982	-0.01646	0.0545326	ebi-a-GCST006572	16	0.00714	257841	0.0212002	Cognitive performance	GABARAPL2	75615592	1e-06	0.0485498	706	Wald ratio	1	-0.0686348	0.0297723292469352	0.0211485390964359
GABA(A) Receptor (Protein Group)	rs73046577	A	G	0.267488	-0.01296	0.0751073	ebi-a-GCST006572	12	0.00564	257841	0.0215001	Cognitive performance	GABARAPL1	10786712	0.00053389	0.0759407	233	Wald ratio	1	-0.0484508	0.0210850580212944	0.0215690559596337
GABA(A) Receptor (Protein Group)	rs6555965	G	T	0.308796	-0.00695	0.29397	ebi-a-GCST006572	5	0.00303	257841	0.0218998	Cognitive performance	GABRP	171564958	0.000358213	0.0849826	233	Wald ratio	1	-0.0225068	0.00981230326817705	0.0218060484630611
GABA(A) Receptor (Protein Group)	rs619039	C	T	0.164468	0.01353	0.0969697	ebi-a-GCST006572	12	0.00592	257841	0.0221998	Cognitive performance	GABARAPL1	9939216	0.000138846	0.0418301	165	Wald ratio	1	0.0822652430868011	0.035994843981808	0.0222851094271651
GABA(A) Receptor (Protein Group)	rs28606390	G	T	-0.748584	0.00686	0.335484	ebi-a-GCST006572	15	0.00305	257841	0.0245002	Cognitive performance	GABRA5	26871798	2.66e-72	0.0334266	465	Wald ratio	1	-0.00916397	0.00407435905656546	0.024501025530416
GABA(A) Receptor (Protein Group)	rs2472200	G	A	-0.142593	-0.00689	0.366538	ebi-a-GCST006572	16	0.00308	257841	0.0252	Cognitive performance	GABARAPL2	75522940	5.58e-09	0.0239861	517	Wald ratio	1	0.0483193424642163	0.0215999382858906	0.0252854912469066
GABA(A) Receptor (Protein Group)	rs7314021	G	A	0.0920027	-0.00813	0.195707	ebi-a-GCST006572	12	0.00366	257841	0.0261	Cognitive performance	GABARAPL1	10115445	0.000449141	0.0259487	396	Wald ratio	1	-0.088367	0.0397814411968344	0.0263298721586661
GABA(A) Receptor (Protein Group)	rs1986414	A	G	0.173085	-0.01732	0.066358	ebi-a-GCST006572	2	0.00789	257841	0.0281002	Cognitive performance	AOX1	200626727	0.000345135	0.0477439	324	Wald ratio	1	-0.100066	0.0455845393881619	0.0281504175223585
GABA(A) Receptor (Protein Group)	rs2045568	C	T	0.212	0.00627	0.475155	ebi-a-GCST006572	5	0.00288	257841	0.0295999	Cognitive performance	GABRB2	161537792	0.000179927	0.0558038	322	Wald ratio	1	0.0295754716981132	0.0135849056603774	0.0294743503496673
GABA(A) Receptor (Protein Group)	rs143400648	C	A	-1.06477	0.02865	0.00775194	ebi-a-GCST006572	4	0.01318	257841	0.0298003	Cognitive performance	GABRA2	47198988	0.000678174	0.303907	129	Wald ratio	1	-0.0269072	0.0123782600937292	0.0297240579336352
GABA(A) Receptor (Protein Group)	rs592794	T	C	0.13932	0.00876	0.216667	ebi-a-GCST006572	17	0.00406	257841	0.0309999	Cognitive performance	GABARAP	6675698	6.31e-05	0.0342846	330	Wald ratio	1	0.0628768303186908	0.0291415446454206	0.0309561848415864
GABA(A) Receptor (Protein Group)	rs4778145	C	T	0.103101	-0.00676	0.238235	ebi-a-GCST006572	15	0.00318	257841	0.0337	Cognitive performance	GABRA5	27477924	0.000167463	0.0265978	170	Wald ratio	1	-0.0655668	0.030843541769721	0.033521068634514
GABA(A) Receptor (Protein Group)	rs7165473	C	T	-0.60472	0.00632	0.318182	ebi-a-GCST006572	15	0.00305	257841	0.0383001	Cognitive performance	GABRA5	26873655	5.65e-36	0.0415471	330	Wald ratio	1	-0.0104511	0.00504365656832914	0.038253212274172
GABA(A) Receptor (Protein Group)	rs141380637	T	C	1.2756	-0.0338	0.00226244	ebi-a-GCST006572	6	0.01644	257841	0.0397997	Cognitive performance	GABBR1	28666326	0.00115169	0.386163	221	Wald ratio	1	-0.0264973	0.0128880526810912	0.0397862687363918
GABA(A) Receptor (Protein Group)	rs11755828	G	A	-0.866904	-0.01124	0.0272109	ebi-a-GCST006572	6	0.00553	257841	0.0420998	Cognitive performance	GABRR2	88555840	0.00100123	0.257112	147	Wald ratio	1	0.0129656801675849	0.00637902236003064	0.0420980348200528
GABA(A) Receptor (Protein Group)	rs4389544	T	C	0.154364	0.00604	0.319728	ebi-a-GCST006572	4	0.00304	257841	0.0466004	Cognitive performance	GABRA2	46739416	0.000275758	0.0412082	147	Wald ratio	1	0.0391282941618512	0.0196937109688788	0.0469398969985166
GABA(A) Receptor (Protein Group)	rs142349625	A	T	0.831801	-0.0185	0.0185185	ebi-a-GCST006572	5	0.00933	257841	0.0472999	Cognitive performance	GABRB2	161074490	2.74e-05	0.194925	324	Wald ratio	1	-0.0222409	0.0112166251302896	0.0473840733075445
GABA(A) Receptor (Protein Group)	rs17058730	T	C	-0.469633	0.0185	0.0239234	ebi-a-GCST006572	5	0.00933	257841	0.0472999	Cognitive performance	GABRB2	161092076	0.000118922	0.119189	209	Wald ratio	1	-0.0393925	0.0198665766673126	0.0473840733075445
GABA(A) Receptor (Protein Group)	rs72813593	G	T	-0.802657	0.01594	0.0323529	ebi-a-GCST006572	5	0.00805	257841	0.0474996	Cognitive performance	GABRA6	161501509	0.00114525	0.241323	170	Wald ratio	1	-0.019859	0.0100291905508829	0.0476895718549807
Neuronal acetylcholine receptor protein alpha-7	rs11639169	C	T	0.355168	0.01181	0.278253	ebi-a-GCST006572	15	0.00306	257841	0.000116001	Cognitive performance	CHRNA7	30963235	4.38e-10	0.055817	584	Wald ratio	1	0.0332518695377962	0.00861564104874313	0.00011362989285168
Neuronal acetylcholine receptor protein alpha-7	rs34331396	C	G	0.345172	-0.0113	0.290909	ebi-a-GCST006572	15	0.00302	257841	0.000185999	Cognitive performance	CHRNA7	30956533	2.2e-08	0.0607591	605	Wald ratio	1	-0.0327373	0.00874926123787561	0.000182763733575498
Neuronal acetylcholine receptor protein alpha-7	rs4779525	C	G	-0.325561	-0.00808	0.243789	ebi-a-GCST006572	15	0.00335	257841	0.0158001	Cognitive performance	CHRNA7	31400147	4.7e-05	0.0786767	322	Wald ratio	1	0.0248186975712693	0.0102899303049198	0.0158678795892415
Neuronal acetylcholine receptor protein alpha-7	rs80231271	G	A	-0.631576	0.01637	0.0394737	ebi-a-GCST006572	15	0.00738	257841	0.0265003	Cognitive performance	CHRNA7	31000989	0.00149831	0.192747	114	Wald ratio	1	-0.0259193	0.0116850545302545	0.0265441171024723
Neuronal acetylcholine receptor protein alpha-7	rs7178176	C	T	-0.271615	-0.00665	0.246341	ebi-a-GCST006572	15	0.00321	257841	0.0383999	Cognitive performance	CHRNA7	32151612	9.53e-06	0.0594402	205	Wald ratio	1	0.0244831839184139	0.0118181985530991	0.0382979916438247
Nicotinic Acetylcholine Receptor	rs4400599	T	C	0.0938811	0.01286	0.402857	ebi-a-GCST006572	1	0.00285	257841	6.49995e-06	Cognitive performance	CHRNB2	154154624	9.62e-05	0.0233519	175	Wald ratio	1	0.136981778014957	0.03035754800487	6.41342319814705e-06
Nicotinic Acetylcholine Receptor	rs2600682	T	C	0.377284	-0.01477	0.147849	ebi-a-GCST006572	2	0.00437	257841	0.000726993	Cognitive performance	CHRNA1	174766388	2.29e-05	0.0876937	372	Wald ratio	1	-0.0391482	0.0115827864420437	0.000725220485776646
Nicotinic Acetylcholine Receptor	rs1376865	G	A	0.536604	-0.0142	0.183168	ebi-a-GCST006572	2	0.00427	257841	0.000886993	Cognitive performance	CHRNA1	174759869	9.26e-06	0.117186	202	Wald ratio	1	-0.0264627	0.00795745093215854	0.000882515737294478
Nicotinic Acetylcholine Receptor	rs13266762	C	A	0.27306	0.01004	0.282609	ebi-a-GCST006572	8	0.00321	257841	0.00175001	Cognitive performance	CHRNA6	41887093	0.000445626	0.0767928	322	Wald ratio	1	0.036768475792866	0.0117556580971215	0.00176164411087692
Nicotinic Acetylcholine Receptor	rs16862847	T	C	-0.729121	0.01367	0.111111	ebi-a-GCST006572	2	0.00439	257841	0.00183	Cognitive performance	CHRNA1	174764872	0.000192822	0.188384	126	Wald ratio	1	-0.0187486	0.00602094851197538	0.00184635048213714
Nicotinic Acetylcholine Receptor	rs2646200	T	C	-0.508903	-0.01702	0.0815217	ebi-a-GCST006572	2	0.00556	257841	0.00219999	Cognitive performance	CHRNA1	174750631	1.02e-17	0.0556959	368	Wald ratio	1	0.0334444874563522	0.0109254612372102	0.00220487809816027
Nicotinic Acetylcholine Receptor	rs45577639	G	A	0.47642	0.01063	0.230198	ebi-a-GCST006572	20	0.0035	257841	0.00242003	Cognitive performance	CHRNA4	63351959	4.84e-12	0.0638207	202	Wald ratio	1	0.0223122454976701	0.00734645900675874	0.00238832236932681
Nicotinic Acetylcholine Receptor	rs34740549	T	G	-0.668441	0.01665	0.0731707	ebi-a-GCST006572	2	0.00556	257841	0.00274	Cognitive performance	CHRNA1	174761455	2.57e-06	0.137198	205	Wald ratio	1	-0.0249087	0.00831786201025969	0.00274801070620945
Nicotinic Acetylcholine Receptor	rs6433501	G	A	0.675653	-0.01209	0.153509	ebi-a-GCST006572	2	0.00421	257841	0.00406004	Cognitive performance	CHRNA1	174751939	0.000193794	0.173741	114	Wald ratio	1	-0.0178938	0.00623100911266582	0.00408226468271195
Nicotinic Acetylcholine Receptor	rs4845387	G	A	-0.420061	-0.0088	0.306167	ebi-a-GCST006572	1	0.00318	257841	0.00569994	Cognitive performance	CHRNB2	154673215	6.31e-05	0.102609	227	Wald ratio	1	0.0209493383103883	0.00757032907125394	0.00565234783165778
Nicotinic Acetylcholine Receptor	rs346827	C	T	0.243733	0.0074	0.487981	ebi-a-GCST006572	17	0.00288	257841	0.0103001	Cognitive performance	CHRNE	5023312	0.000634767	0.0700013	208	Wald ratio	1	0.0303610918505085	0.0118162087201979	0.0101861723112976
Nicotinic Acetylcholine Receptor	rs6999490	A	G	0.135511	-0.00808	0.352941	ebi-a-GCST006572	8	0.00316	257841	0.0106999	Cognitive performance	CHRNA2	28146345	0.000165026	0.0352173	221	Wald ratio	1	-0.0596262	0.0233191401436046	0.0105590743893374
Nicotinic Acetylcholine Receptor	rs56048555	C	T	0.206198	-0.01113	0.121212	ebi-a-GCST006572	1	0.00438	257841	0.0109999	Cognitive performance	CHRNB2	154658192	0.000626312	0.0595976	330	Wald ratio	1	-0.0539772	0.0212417191243368	0.0110505607711972
Nicotinic Acetylcholine Receptor	rs58645946	C	T	-0.82549	-0.27454	0.0180328	ebi-a-GCST006572	8	0.10838	257841	0.0113	Cognitive performance	CHRNB3	42714070	9.59e-05	0.208198	305	Wald ratio	1	0.332578226265612	0.131291717646489	0.0113050890969111
Nicotinic Acetylcholine Receptor	rs78062588	T	C	-0.20954	-0.01305	0.0617647	ebi-a-GCST006572	1	0.00538	257841	0.0154	Cognitive performance	CHRNB2	154593749	1.16e-05	0.0459268	170	Wald ratio	1	0.0622792784193949	0.0256752887276892	0.0152809759504591
Nicotinic Acetylcholine Receptor	rs4292956	C	T	-0.281107	-0.01321	0.0470588	ebi-a-GCST006572	1	0.00547	257841	0.0157	Cognitive performance	CHRNB2	154576470	4.08e-05	0.066176	170	Wald ratio	1	0.0469927821078806	0.0194587825987969	0.0157356045791823
Nicotinic Acetylcholine Receptor	rs61300392	A	T	-0.280486	0.01296	0.0813397	ebi-a-GCST006572	1	0.00538	257841	0.016	Cognitive performance	CHRNB2	154603209	2.76e-07	0.0523804	209	Wald ratio	1	-0.0462055	0.0191809929907375	0.0159997199897714
Nicotinic Acetylcholine Receptor	rs138591531	C	T	-0.779616	0.02392	0.0329341	ebi-a-GCST006572	15	0.01002	257841	0.017	Cognitive performance	CHRNB4	78797599	0.000845175	0.22802	167	Wald ratio	1	-0.0306818	0.0128524812215244	0.0169760726843232
Nicotinic Acetylcholine Receptor	rs78838619	C	A	-0.812201	-0.03135	0.0123967	ebi-a-GCST006572	2	0.01318	257841	0.0174	Cognitive performance	CHRNG	231800979	0.00101531	0.24579	605	Wald ratio	1	0.0385988197502835	0.0162275101852866	0.0173783365121131
Nicotinic Acetylcholine Receptor	rs72999485	G	C	-0.265806	0.01264	0.08	ebi-a-GCST006572	1	0.00538	257841	0.0188001	Cognitive performance	CHRNB2	154586884	7.64e-06	0.0570946	175	Wald ratio	1	-0.0475535	0.0202403256510387	0.0188015539123354
Nicotinic Acetylcholine Receptor	rs140196568	G	A	-1.14767	0.02726	0.0209581	ebi-a-GCST006572	15	0.01168	257841	0.0196002	Cognitive performance	CHRNA3	78038733	0.000395504	0.315303	167	Wald ratio	1	-0.0237525	0.0101771415128042	0.0196007435197143
Nicotinic Acetylcholine Receptor	rs12624510	G	A	1.14343	0.0133	0.0723684	ebi-a-GCST006572	20	0.00573	257841	0.0203002	Cognitive performance	CHRNA4	63361542	2.58e-32	0.0893387	532	Wald ratio	1	0.0116316696256002	0.00501123811689391	0.0202805339832121
Nicotinic Acetylcholine Receptor	rs75906784	A	G	-0.387998	0.00956	0.167665	ebi-a-GCST006572	2	0.00418	257841	0.0221998	Cognitive performance	CHRND	233382938	0.000901499	0.114122	167	Wald ratio	1	-0.0246393	0.0107732514085124	0.0221910758444869
Nicotinic Acetylcholine Receptor	rs3810471	C	T	-0.789212	-0.00662	0.5	ebi-a-GCST006572	20	0.00292	257841	0.0235001	Cognitive performance	CHRNA4	63363313	1.65e-29	0.0570998	208	Wald ratio	1	0.00838811371342554	0.00369989305788559	0.0233826953433311
Nicotinic Acetylcholine Receptor	rs3811450	C	T	-0.193016	-0.01222	0.0721649	ebi-a-GCST006572	1	0.0054	257841	0.0237001	Cognitive performance	CHRNB2	154578556	1.68e-06	0.0387534	194	Wald ratio	1	0.0633108136113068	0.0279769552783189	0.0236379725019434
Nicotinic Acetylcholine Receptor	rs143161571	C	T	-0.76361	-0.02062	0.021097	ebi-a-GCST006572	2	0.00932	257841	0.0268999	Cognitive performance	CHRNA1	175672453	0.000534232	0.216877	237	Wald ratio	1	0.0270033132096227	0.0122051832741845	0.0269358391737895
Nicotinic Acetylcholine Receptor	rs11696339	G	A	-0.21934	-0.00718	0.291262	ebi-a-GCST006572	20	0.00327	257841	0.0280001	Cognitive performance	CHRNA4	63366616	7.3e-06	0.0483296	515	Wald ratio	1	0.0327345673383788	0.0149083614479803	0.0281120871181798
Nicotinic Acetylcholine Receptor	rs73157403	C	T	0.471918	0.01177	0.0833333	ebi-a-GCST006572	20	0.0057	257841	0.0389	Cognitive performance	CHRNA4	63366030	1.84e-07	0.0881927	330	Wald ratio	1	0.0249407736089744	0.0120783695472519	0.038931300901287
Nicotinic Acetylcholine Receptor	rs12940036	G	A	-0.455781	-0.00832	0.170807	ebi-a-GCST006572	17	0.00417	257841	0.0458997	Cognitive performance	CHRNE	4898675	2.5e-12	0.062055	322	Wald ratio	1	0.0182543809417242	0.00914913083257091	0.0460206527449918
Glutamate (NMDA) receptor (Protein Group)	rs8055814	C	G	-0.333683	-0.01451	0.113978	ebi-a-GCST006572	16	0.0046	257841	0.0016	Cognitive performance	GRIN2A	10100147	7.75e-13	0.0450332	465	Wald ratio	1	0.0434843848802606	0.0137855389696209	0.00160857243295364
Glutamate (NMDA) receptor (Protein Group)	rs1078694	T	C	-0.686545	-0.01458	0.115023	ebi-a-GCST006572	16	0.00476	257841	0.00218998	Cognitive performance	GRIN2A	10121127	2.35e-10	0.101958	213	Wald ratio	1	0.0212367725349394	0.00693326730221617	0.00219111599995467
Glutamate (NMDA) receptor (Protein Group)	rs11640425	A	G	-0.305184	-0.01434	0.120482	ebi-a-GCST006572	16	0.00476	257841	0.00256	Cognitive performance	GRIN2A	10119931	2.46e-09	0.0502592	581	Wald ratio	1	0.0469880465555206	0.0155971479500891	0.00259015778054605
Glutamate (NMDA) receptor (Protein Group)	rs11640377	A	G	-0.509892	-0.01433	0.116848	ebi-a-GCST006572	16	0.00476	257841	0.00258	Cognitive performance	GRIN2A	10119854	1.98e-07	0.0957368	368	Wald ratio	1	0.0281039906490002	0.00933531022255693	0.00260814339452307
Glutamate (NMDA) receptor (Protein Group)	rs11646046	A	T	-0.460354	-0.01431	0.106272	ebi-a-GCST006572	16	0.00476	257841	0.00265003	Cognitive performance	GRIN2A	10116400	2.86e-13	0.0613653	574	Wald ratio	1	0.0310847738913966	0.0103398688835114	0.0026444576022165
Glutamate (NMDA) receptor (Protein Group)	rs59881611	G	T	0.371963	-0.01909	0.0537634	ebi-a-GCST006572	9	0.00649	257841	0.00324997	Cognitive performance	GRIN3A	101626416	0.000218326	0.0996844	465	Wald ratio	1	-0.0513223	0.0174479719757073	0.00326681283330363
Glutamate (NMDA) receptor (Protein Group)	rs79594861	A	G	0.664575	-0.01885	0.0454545	ebi-a-GCST006572	9	0.00649	257841	0.00365999	Cognitive performance	GRIN3A	101619919	3.83e-06	0.140914	330	Wald ratio	1	-0.028364	0.00976563969454162	0.00367877321856751
Glutamate (NMDA) receptor (Protein Group)	rs7191935	A	C	0.903333	0.01354	0.0813954	ebi-a-GCST006572	16	0.00478	257841	0.00458005	Cognitive performance	GRIN2A	10143676	1.84e-05	0.201134	129	Wald ratio	1	0.0149889354202714	0.00529151486771766	0.00461659254633094
Glutamate (NMDA) receptor (Protein Group)	rs10989610	C	T	0.405593	0.00851	0.254491	ebi-a-GCST006572	9	0.00329	257841	0.0095801	Cognitive performance	GRIN3A	101756036	3.17e-06	0.0831805	167	Wald ratio	1	0.0209816244363192	0.0081115798349577	0.00969206882249944
Glutamate (NMDA) receptor (Protein Group)	rs276716	A	G	-0.410513	0.00742	0.42517	ebi-a-GCST006572	19	0.00287	257841	0.00981997	Cognitive performance	GRIN2D	48394255	0.000367211	0.112005	147	Wald ratio	1	-0.0180749	0.00699125240857171	0.00972757176075165
Glutamate (NMDA) receptor (Protein Group)	rs7198417	A	C	0.361918	0.00778	0.361765	ebi-a-GCST006572	16	0.00306	257841	0.0109001	Cognitive performance	GRIN2A	10042467	7.52e-07	0.0695938	170	Wald ratio	1	0.0214965820987074	0.00845495388458159	0.0110067747474441
Glutamate (NMDA) receptor (Protein Group)	rs7320075	C	G	0.240196	-0.00798	0.288194	ebi-a-GCST006572	13	0.00314	257841	0.0110999	Cognitive performance	NAA16	40462624	0.000920064	0.0706614	144	Wald ratio	1	-0.0332229	0.0130726573298473	0.0110409122489329
Glutamate (NMDA) receptor (Protein Group)	rs113154344	C	T	0.585756	0.02484	0.0151515	ebi-a-GCST006572	9	0.01016	257841	0.0143999	Cognitive performance	GRIN1	136535106	4.56e-06	0.122191	165	Wald ratio	1	0.0424067359105156	0.0173451061534154	0.0144899585661976
Glutamate (NMDA) receptor (Protein Group)	rs17197320	G	A	-0.13944	-0.00901	0.176166	ebi-a-GCST006572	9	0.00377	257841	0.0169001	Cognitive performance	GRIN3A	101639627	0.00102172	0.0420588	386	Wald ratio	1	0.0646156052782559	0.0270367183017785	0.0168520236530602
Glutamate (NMDA) receptor (Protein Group)	rs4789112	C	T	-0.151657	0.00686	0.457282	ebi-a-GCST006572	17	0.00288	257841	0.0173002	Cognitive performance	GRIN2C	74947834	2.62e-05	0.0356984	515	Wald ratio	1	-0.0452337	0.0189902213547677	0.0172214953333675
Glutamate (NMDA) receptor (Protein Group)	rs4743475	T	C	0.689461	-0.00932	0.166667	ebi-a-GCST006572	9	0.00392	257841	0.0175001	Cognitive performance	GRIN3A	101616340	4.04e-13	0.0886457	237	Wald ratio	1	-0.0135178	0.00568560078089986	0.0174280317869586
Glutamate (NMDA) receptor (Protein Group)	rs6560665	A	G	-0.27636	0.00945	0.166353	ebi-a-GCST006572	9	0.00398	257841	0.0175999	Cognitive performance	GRIN1	137136694	0.000334357	0.0764647	532	Wald ratio	1	-0.0341945	0.0144015052829642	0.0175788366738296
Glutamate (NMDA) receptor (Protein Group)	rs7207208	G	A	-0.870226	-0.02547	0.0347222	ebi-a-GCST006572	17	0.01073	257841	0.0176999	Cognitive performance	GRIN2C	75824854	0.000116406	0.218332	144	Wald ratio	1	0.0292682590499479	0.0123301303339592	0.0176099681688823
Glutamate (NMDA) receptor (Protein Group)	rs116854930	A	G	-0.595371	-0.00912	0.158537	ebi-a-GCST006572	19	0.00399	257841	0.0221998	Cognitive performance	GRIN3B	1012000	1.47e-10	0.0870451	205	Wald ratio	1	0.0153181797568239	0.00670170364361045	0.0222709789592328
Glutamate (NMDA) receptor (Protein Group)	rs2050639	G	C	0.198035	-0.00717	0.324363	ebi-a-GCST006572	9	0.00314	257841	0.0222998	Cognitive performance	GRIN3A	101704220	1.83e-05	0.0458697	706	Wald ratio	1	-0.0362057	0.0158557830686495	0.0224044933293995
Glutamate (NMDA) receptor (Protein Group)	rs11074650	C	T	-0.153567	-0.00827	0.225389	ebi-a-GCST006572	16	0.00363	257841	0.0226001	Cognitive performance	GRIN2A	10201036	0.000272849	0.0417161	386	Wald ratio	1	0.0538527157527333	0.0236378909531345	0.0227124660071031
Glutamate (NMDA) receptor (Protein Group)	rs72765195	C	T	-0.385666	-0.0209	0.0268293	ebi-a-GCST006572	9	0.0092	257841	0.0230999	Cognitive performance	GRIN1	137647418	5.96e-05	0.0935841	205	Wald ratio	1	0.0541919692168871	0.02385483812418	0.0231022712518499
Glutamate (NMDA) receptor (Protein Group)	rs182209161	C	G	-0.66283	0.0089	0.122596	ebi-a-GCST006572	19	0.004	257841	0.0259998	Cognitive performance	GRIN3B	1015785	2.68e-08	0.113568	208	Wald ratio	1	-0.0134273	0.00603472987040418	0.0260812381470792
Glutamate (NMDA) receptor (Protein Group)	rs187928556	C	T	-0.914408	-0.02204	0.0300429	ebi-a-GCST006572	9	0.01025	257841	0.0315	Cognitive performance	GRIN1	136958952	0.000136394	0.234894	233	Wald ratio	1	0.024103026220243	0.0112094382376357	0.0315359271367265
Glutamate (NMDA) receptor (Protein Group)	rs8074137	G	A	0.132156	-0.00626	0.448606	ebi-a-GCST006572	17	0.00294	257841	0.0336001	Cognitive performance	GRIN2C	74777248	9.79e-05	0.0336513	574	Wald ratio	1	-0.0473683	0.0222464360301462	0.0332334415106713
Glutamate (NMDA) receptor (Protein Group)	rs12932206	A	G	0.365555	0.00607	0.420588	ebi-a-GCST006572	16	0.00291	257841	0.0373001	Cognitive performance	GRIN2A	9972164	2.25e-20	0.0331421	170	Wald ratio	1	0.0166048884572773	0.00796049842021036	0.0369867171375367
Glutamate (NMDA) receptor (Protein Group)	rs186870697	G	T	0.501034	0.0188	0.0284238	ebi-a-GCST006572	17	0.0092	257841	0.0410998	Cognitive performance	GRIN2C	74972273	0.00025188	0.135329	387	Wald ratio	1	0.0375224036692121	0.0183620273274868	0.0410051172246419
Glutamate (NMDA) receptor (Protein Group)	rs9532559	G	A	-0.145143	0.00691	0.209302	ebi-a-GCST006572	13	0.00348	257841	0.0468004	Cognitive performance	NAA16	40566482	0.00181776	0.0461494	387	Wald ratio	1	-0.0476082	0.0239763543539819	0.0470741801270519
Sigma-1 Receptors	rs2017126	T	C	-0.198169	0.01133	0.309278	ebi-a-GCST006572	9	0.00314	257841	0.000315	Cognitive performance	SIGMAR1	34950302	0.000238202	0.0526627	NA	Wald ratio	1	-0.0571734	0.0158450615383839	0.000308233429155444
Sigma-1 Receptors	rs114107833	A	G	-0.468457	0.03876	0.0126582	ebi-a-GCST006572	9	0.0154	257841	0.0119001	Cognitive performance	SIGMAR1	34798764	0.0050506	0.165203	NA	Wald ratio	1	-0.0827397	0.0328738817009886	0.0118398099561491
Sigma-1 Receptors	rs148189620	G	A	0.525449	-0.0216	0.0228571	ebi-a-GCST006572	9	0.00896	257841	0.016	Cognitive performance	SIGMAR1	34102182	0.000748393	0.152303	NA	Wald ratio	1	-0.0411077	0.0170520830756172	0.0159213154379778
Sigma-1 Receptors	rs10972173	A	G	-0.100923	-0.00592	0.325758	ebi-a-GCST006572	9	0.00298	257841	0.0471998	Cognitive performance	SIGMAR1	34623341	4e-05	0.0242357	NA	Wald ratio	1	0.0586585812946504	0.0295274615300774	0.0469692720067606
