## Supplementary Figure S1, Table S1-S35 for "Generative AI and genetic analyses indicate metformin as a drug repurposing candidate for normal tension glaucoma": Table S33.xlsx

### Sheet: Sheet1
Table S33. The MR study of the losartan-associated targets on NTG
No	Targets	Outcome	Method	nsnp	Beta	Standard error	P value
1	AGTR1	NTG	MR Egger	3	-2.20463	1.57831096056008	0.395546051186687
2	AGTR1	NTG	Weighted median	3	0.0141212776782086	0.257192208314219	0.956213716408097
3	AGTR1	NTG	Inverse variance weighted	3	-0.0835278	0.192797115388702	0.664839095957925
4	AGTR1	NTG	Simple mode	3	0.0390158200217443	0.285768448484073	0.903905840493175
5	AGTR1	NTG	Weighted mode	3	0.0539076770069442	0.25428871301288	0.851753962119422
