## Supplementary Figure S1, Table S1-S35 for "Generative AI and genetic analyses indicate metformin as a drug repurposing candidate for normal tension glaucoma": Table S34.xlsx

### Sheet: Sheet1
Table S34. The MR study of the mementine-associated targets on NTG
No	Targets	Outcome	Method	nsnp	Beta	Standard error	P value
1	5-hydroxytryptamine receptor 3A (5HT3)	ntg	MR Egger	25	-1.88147	2.03073892613491	0.363809541006327
2	5-hydroxytryptamine receptor 3A (5HT3)	ntg	Weighted median	25	-0.320206	1.06364062058852	0.763378847581385
3	5-hydroxytryptamine receptor 3A (5HT3)	ntg	Inverse variance weighted	25	-0.313165	0.777947153364371	0.687276619802139
4	5-hydroxytryptamine receptor 3A (5HT3)	ntg	Simple mode	25	0.111656143916687	1.91665975738492	0.954027379637233
5	5-hydroxytryptamine receptor 3A (5HT3)	ntg	Weighted mode	25	0.246281259334001	2.01481829166026	0.903730709825545
1	D(2) dopamine receptor	ntg	MR Egger	17	-2.73	4.04215785192939	0.509711216834491
2	D(2) dopamine receptor	ntg	Weighted median	17	1.19868319452396	1.32481961376146	0.365576787917357
3	D(2) dopamine receptor	ntg	Inverse variance weighted	17	1.28653550215601	0.962813344484616	0.181475660272113
4	D(2) dopamine receptor	ntg	Simple mode	17	3.32438992236215	2.4001667350683	0.18504139511538
5	D(2) dopamine receptor	ntg	Weighted mode	17	2.88245933396039	1.92914185875551	0.154591261575665
1	GABA(A) Receptor (Protein Group)	ntg	MR Egger	30	-0.0365482	1.35312460119793	0.978643171364416
2	GABA(A) Receptor (Protein Group)	ntg	Weighted median	30	-0.490111	0.933597534347127	0.599603989530422
3	GABA(A) Receptor (Protein Group)	ntg	Inverse variance weighted	30	-0.391847	0.596762945939452	0.511425170466303
4	GABA(A) Receptor (Protein Group)	ntg	Simple mode	30	-0.175404	1.51932939077566	0.908885257237042
5	GABA(A) Receptor (Protein Group)	ntg	Weighted mode	30	-0.298313	1.14736654180361	0.7967023700034
1	Neuronal acetylcholine receptor protein alpha-7	ntg	MR Egger	3	-10.5999	8.11053253905146	0.415793297380501
2	Neuronal acetylcholine receptor protein alpha-8	ntg	Weighted median	3	-2.74741	4.70724321184758	0.559452263269766
3	Neuronal acetylcholine receptor protein alpha-9	ntg	Inverse variance weighted	3	-1.87039	2.16020596679294	0.386578577750867
4	Neuronal acetylcholine receptor protein alpha-10	ntg	Simple mode	3	-3.09376	3.34872219207704	0.453088707382826
5	Neuronal acetylcholine receptor protein alpha-11	ntg	Weighted mode	3	-2.8315	2.60525074142146	0.39064639021366
1	Nicotinic Acetylcholine Receptor	ntg	MR Egger	14	-5.1089	3.88487547573119	0.213060613611017
2	Nicotinic Acetylcholine Receptor	ntg	Weighted median	14	-1.36032	1.4317432992173	0.342054480552305
3	Nicotinic Acetylcholine Receptor	ntg	Inverse variance weighted	14	-0.94592	1.01202668178729	0.349953677967664
4	Nicotinic Acetylcholine Receptor	ntg	Simple mode	14	-1.31963	1.98516029422841	0.51783250524359
5	Nicotinic Acetylcholine Receptor	ntg	Weighted mode	14	-1.36639	1.69291241033929	0.434114826345501
1	Glutamate (NMDA) receptor (Protein Group)	ntg	MR Egger	15	-0.61329	3.83208894565726	0.875309078026556
2	Glutamate (NMDA) receptor (Protein Group)	ntg	Weighted median	15	-1.61188	1.74957145977144	0.356894128605234
3	Glutamate (NMDA) receptor (Protein Group)	ntg	Inverse variance weighted	15	-0.327143	1.33312758145672	0.806150326783115
4	Glutamate (NMDA) receptor (Protein Group)	ntg	Simple mode	15	-2.08546	2.65638210674073	0.445493198807853
5	Glutamate (NMDA) receptor (Protein Group)	ntg	Weighted mode	15	-1.64254	2.39696598353582	0.504369293115584
1	Sigma-1 Receptors	ntg	MR Egger	4	0.00508078716031361	4.62784519587419	0.999223686657573
2	Sigma-1 Receptors	ntg	Weighted median	4	1.23593120136167	3.06702763281147	0.68696763748753
3	Sigma-1 Receptors	ntg	Inverse variance weighted	4	1.17604965540375	2.09089265726418	0.573800638890598
4	Sigma-1 Receptors	ntg	Simple mode	4	2.9099750370234	3.29369413677581	0.442030415747356
5	Sigma-1 Receptors	ntg	Weighted mode	4	1.26297979827432	2.66232182895639	0.667614076689537
