## Supplementary Figure S1, Table S1-S35 for "Generative AI and genetic analyses indicate metformin as a drug repurposing candidate for normal tension glaucoma": Table S35.xlsx

### Sheet: Sheet1
Table S35. The MR study of the metformin-associated targets on NTG
No	Targets	Outcome	Method	nsnp	Beta	Standard error	P value
1	Acetyl-CoA carboxylase 2	ntg	MR Egger	5	10.1414491722516	8.75714825304356	0.330654033666495
2	Acetyl-CoA carboxylase 2	ntg	Weighted median	5	3.13459952525482	3.19233780384927	0.326142473771923
3	Acetyl-CoA carboxylase 2	ntg	Inverse variance weighted	5	3.51992995317115	3.75133945878896	0.348083666955588
4	Acetyl-CoA carboxylase 2	ntg	Simple mode	5	1.51692146898828	4.57897727515983	0.757062095072523
5	Acetyl-CoA carboxylase 2	ntg	Weighted mode	5	3.12697071634401	3.56601436158764	0.430058850353442
1	5'-AMP-activated protein kinase (AMPK) subunit beta-1	ntg	MR Egger	26	0.126928815476656	0.956984416082753	0.895588497721931
2	5'-AMP-activated protein kinase (AMPK) subunit beta-1	ntg	Weighted median	26	0.585805902098716	0.766312153701767	0.444600228996534
3	5'-AMP-activated protein kinase (AMPK) subunit beta-1	ntg	Inverse variance weighted	26	-0.0196029	0.555786301053478	0.971864061475361
4	5'-AMP-activated protein kinase (AMPK) subunit beta-1	ntg	Simple mode	26	-0.00696072	1.13795354775395	0.995168019963588
5	5'-AMP-activated protein kinase (AMPK) subunit beta-1	ntg	Weighted mode	26	0.462905004111953	0.791311695276912	0.563801288658056
1	Electron transfer flavoprotein-ubiquinone oxidoreductase, mitochondrial	ntg	Wald ratio	1	-0.0678944	0.0683582873274176	0.320605917480634
1	GLP-1	ntg	MR Egger	27	-1.66148	0.978516553832108	0.101931240166501
2	GLP-1	ntg	Weighted median	27	-0.81994	0.599859987336925	0.171661140399211
3	GLP-1	ntg	Inverse variance weighted	27	-0.983902	0.494185461458776	0.0464855095386928
4	GLP-1	ntg	Simple mode	27	-1.38347	0.785134863258176	0.0898113024904053
5	GLP-1	ntg	Weighted mode	27	-0.8062	0.594891663226145	0.187009937588941
1	Gluconeogenic enzymes	ntg	MR Egger	12	-3.84982	3.06698299335432	0.23792929200181
2	Gluconeogenic enzymes	ntg	Weighted median	12	-3.87385	1.55412598187855	0.0126804255752766
3	Gluconeogenic enzymes	ntg	Inverse variance weighted	12	-4.80748	1.17537965370256	4.31095276727246e-05
4	Gluconeogenic enzymes	ntg	Simple mode	12	-8.48853	2.56129587199355	0.00690247848328196
5	Gluconeogenic enzymes	ntg	Weighted mode	12	-4.09895	1.53715538057884	0.0219273495242409
1	GSK3	ntg	MR Egger	26	1.74613137524615	1.64539625808686	0.299151874628265
2	GSK3	ntg	Weighted median	26	0.39140768531222	1.22212885625091	0.748765848266332
3	GSK3	ntg	Inverse variance weighted	26	0.8334388837581	0.850248789697458	0.326972881966138
4	GSK3	ntg	Simple mode	26	-0.521403	1.88076828924358	0.783883981223791
5	GSK3	ntg	Weighted mode	26	0.0457118916522674	1.44423474548398	0.975001481605144
1	MCI	ntg	MR Egger	114	-0.306357	0.740742928898343	0.679971914759225
2	MCI	ntg	Weighted median	114	-0.153232	0.563142506978217	0.785543688976921
3	MCI	ntg	Inverse variance weighted	114	-0.0122673	0.383576774844271	0.97448703418895
4	MCI	ntg	Simple mode	114	0.222463324200962	1.07881878950893	0.8369978790093
5	MCI	ntg	Weighted mode	114	0.105609353863418	0.572793343070906	0.854048964457539
